# Single-cell RNA sequencing unraveled the expression heterogeneity of hematopoietic stem and progenitor cells and lymphoid cell development dysregulation in childhood asthma

**DOI:** 10.1101/2024.03.17.24304334

**Authors:** Danying Zhu, Guang Li, Lang Yuan, Zeyu Zeng, Na Dong, Chao Wang, Ming Chen, Lijian Xie, Guohui Ding, Libing Shen, Xiaoyan Dong

## Abstract

Asthma is a long-term inflammatory disease affecting airways and lungs with usual onset in childhood. Its cause is not fully understood up to now. Here, using single-cell RNA sequencing, we profile peripheral blood mononuclear cells (PBMCs) from three pediatric patients with onset asthma and four age-matched healthy controls to investigate the cellular etiology of childhood asthma. The overall expression features among three asthma patients’ PBMCs demonstrate that innate immunity is commonly upregulated while adaptive immunity is commonly downregulated in childhood asthma, but each patient has different molecular phenotypes. The analyses of the expression profiles of hematopoietic stem and progenitor cells (HSPCs) further show that the HSPCs of asthma patients have heterogeneous expression backgrounds with more specific differentially expressed genes (DEGs) in each patient than common DEGs and a common feature of low S100 protein binding gene expression. S100A8, S100A9, S100A12, and RETN are universally upregulated in various cell types of asthma patients. The cell developmental trajectories in three asthma cases exhibit an abnormal immune cell development pattern compared to that in health control. The dysregulated lymphoid lineage development is observed in all 3 patients, but there is no identical abnormal pattern for each patient. The pseudo-time analyses of gene expression show that the expression dynamics of two proto-oncogenes, JUN and SPI1, and six inflammatory response related genes (S100A8, S100A9, S100A12, IL7R, IL32, CCL5) are relevant to abnormal immune cell development in asthma patients. The cell-cell communication analyses reveal the contribution of incoming annexin signal towards dendritic cells and the outgoing resistin signal from dendritic cells to asthma heterogeneity. Interestingly, the plasma blast cells of asthma patient 3 with severe symptoms exhibit dual cell identities of both plasma blast cells and T cells. Our scRNA-Seq analyses for three asthma patients reveal a complex cellular etiology for childhood asthma and provide a new research direction for the comprehensive and systematic understanding of key molecular mechanisms of childhood asthma.
