## Supplemental Table 1 for "Single-cell RNA sequencing unraveled the expression heterogeneity of hematopoietic stem and progenitor cells and lymphoid cell development dysregulation in childhood asthma"

### Sheet: A1_up_GO
GO analysis of 57 specific upregulated genes in A1
Category	Term	Count	%	PValue	Genes	List Total	Pop Hits	Pop Total	Fold Enrichment	Bonferroni	Benjamini	FDR
UP_KW_CELLULAR_COMPONENT	KW-0964~Secreted	25	45.4545	1.2995e-09	APP, SPON2, IGHV3-20, PRF1, AOAH, CST7, PRSS23, ACRBP, IGLV2-11, IGLV3-9, FCGR3A, IGLV6-57, GNLY, CCL5, CCL4, IGLV2-18, IL32, SRGN, ANXA1, FGFBP2, GZMA, TGFBR3, GZMK, S100A4, PPIA	53	2174	17910	3.88598	2.85891e-08	2.85891e-08	2.72896e-08
GOTERM_CC_DIRECT	GO:0005576~extracellular region	22	40	4.88984e-08	CTSA, SRGN, APP, ANXA1, FGFBP2, IGHV3-20, PLEK, PRF1, AOAH, ACRBP, TGFBR3, DNAJC3, IGLV2-11, GZMK, FGR, IGLV6-57, GNLY, CCL5, CCL4, S100A4, PPIA, VCL	55	2172	20521	3.77919	8.2149e-06	8.21493e-06	7.92154e-06
UP_KW_DOMAIN	KW-0732~Signal	34	61.8182	8.86468e-08	ITGB1, APP, SPON2, IGHV3-20, SLC40A1, PRF1, AOAH, CST7, PRSS23, ACRBP, IGLV2-11, SPN, IGLV3-9, FCGR3A, IGLV6-57, GNLY, CCL5, CCL4, IGLV2-18, IL32, CTSA, SRGN, FGFBP2, TRDV2, CD300A, GZMA, GZMH, TGFBR3, ERN1, DNAJC3, GZMK, GP9, DNAJC1, GOLGB1	50	4412	14600	2.25023	1.41835e-06	1.41835e-06	1.41835e-06
UP_KW_PTM	KW-1015~Disulfide bond	34	61.8182	9.15314e-08	ITGB1, APP, SPON2, IGHV3-20, PRF1, AOAH, CST7, PRSS23, IGLV2-11, IGLV3-9, FCGR3A, IGLV6-57, CUX1, GNLY, CCL5, CCL4, IGLV2-18, KLRC1, KLRG1, CTSA, SRGN, ANXA1, FGFBP2, TRDV2, CD300A, GZMA, GZMH, TGFBR3, ERN1, DNAJC3, GZMK, GP9, GOLGB1, KLRD1	54	3870	14237	2.31629	1.4645e-06	1.55603e-06	1.55603e-06
GOTERM_BP_DIRECT	GO:0006955~immune response	12	21.8182	1.04357e-07	IGLV2-11, IL32, SPN, TGFBR3, IGLV3-9, FCGR3A, IGLV6-57, CCL5, GZMA, CCL4, IGLV2-18, CST7	55	496	19256	8.47038	6.22989e-05	6.23008e-05	6.1466e-05
UP_KW_BIOLOGICAL_PROCESS	KW-0391~Immunity	15	27.2727	5.15056e-07	SPON2, ANXA1, TRDV2, IGHV3-20, CD300A, IGLV2-11, FGR, IGLV3-9, FCGR3A, IGLV6-57, IGLV2-18, KLRD1, KLRC1, GAPDH, KLRG1	37	961	11447	4.82901	1.64817e-05	1.64818e-05	1.54517e-05
GOTERM_CC_DIRECT	GO:0044194~cytolytic granule	4	7.27273	2.79991e-06	SRGN, GNLY, PRF1, GZMH	55	11	20521	135.676	0.000470275	0.000235192	0.000226793
GOTERM_CC_DIRECT	GO:0005615~extracellular space	18	32.7273	5.26861e-06	SRGN, IL32, APP, ANXA1, GZMA, CST7, SPN, TGFBR3, IGLV2-11, IGLV3-9, FCGR3A, IGLV6-57, GNLY, CCL5, CCL4, IGLV2-18, S100A4, PPIA	55	1931	20521	3.47797	0.000884737	0.000295042	0.000284505
GOTERM_BP_DIRECT	GO:0006968~cellular defense response	5	9.09091	1.5741e-05	SPN, ITGB1, GNLY, PRF1, KLRG1	55	54	19256	32.4175	0.00935341	0.00469868	0.00463572
GOTERM_BP_DIRECT	GO:0031640~killing of cells of other organism	5	9.09091	2.39711e-05	GNLY, GZMA, PRF1, GAPDH, GZMH	55	60	19256	29.1758	0.014209	0.00477024	0.00470632
GOTERM_BP_DIRECT	GO:0007155~cell adhesion	9	16.3636	0.00013946	IL32, ITGB1, SPON2, APP, GP9, CD300A, CCL4, PARVB, VCL	55	551	19256	5.71866	0.0798914	0.0208144	0.0205355
GOTERM_CC_DIRECT	GO:0070062~extracellular exosome	17	30.9091	0.000141818	CTSA, ITGB1, SPON2, APP, ANXA1, CD300A, PRSS23, SPN, TGFBR3, DNAJC3, FGR, FCGR3A, S100A4, PFN1, GAPDH, PPIA, VCL	55	2241	20521	2.83037	0.0235455	0.00595636	0.00574363
GOTERM_MF_DIRECT	GO:0004888~transmembrane signaling receptor activity	6	10.9091	0.000150793	SPN, TGFBR3, FCGR3A, CD300A, KLRD1, KLRC1	51	192	18883	11.5705	0.0245758	0.0248809	0.0248809
UP_KW_BIOLOGICAL_PROCESS	KW-1064~Adaptive immunity	9	16.3636	0.000155478	IGLV2-11, IGLV3-9, ANXA1, TRDV2, IGLV6-57, IGHV3-20, IGLV2-18, KLRD1, KLRC1	37	514	11447	5.41713	0.00496333	0.00248765	0.00233217
GOTERM_BP_DIRECT	GO:0002250~adaptive immune response	8	14.5455	0.000266477	IGLV2-11, IGLV3-9, ANXA1, TRDV2, IGLV6-57, IGLV2-18, KLRD1, KLRC1	55	455	19256	6.15576	0.147096	0.0308217	0.0304087
UP_KW_BIOLOGICAL_PROCESS	KW-0399~Innate immunity	8	14.5455	0.00029921	FGR, SPON2, ANXA1, TRDV2, KLRD1, KLRC1, GAPDH, KLRG1	37	424	11447	5.83733	0.00953046	0.00319158	0.0029921
GOTERM_BP_DIRECT	GO:0070527~platelet aggregation	4	7.27273	0.000309766	PLEK, PPIA, MYL9, VCL	55	47	19256	29.7965	0.168861	0.0308217	0.0304087
GOTERM_CC_DIRECT	GO:0019814~immunoglobulin complex	5	9.09091	0.000703218	IGLV2-11, IGLV3-9, IGLV6-57, IGHV3-20, IGLV2-18	55	153	20521	12.1931	0.111466	0.0236281	0.0227843
GOTERM_CC_DIRECT	GO:0005886~plasma membrane	26	47.2727	0.00120779	ITGB1, APP, IGHV3-20, PLEK, SLC40A1, PRF1, IGLV2-11, SPN, IGLV3-9, FCGR3A, IGLV6-57, IGLV2-18, KLRC1, KLRG1, ANXA1, CD300A, PARVB, TGFBR3, FGR, GP9, DNAJC1, MDM2, KLRD1, GAPDH, VCL, MYO1F	55	5395	20521	1.79812	0.183748	0.0338182	0.0326104
GOTERM_BP_DIRECT	GO:0006915~apoptotic process	8	14.5455	0.00129187	SRGN, APP, GZMA, MDM2, SLC40A1, PRF1, PPIA, GZMH	55	594	19256	4.71527	0.537794	0.105958	0.104538
GOTERM_BP_DIRECT	GO:2000406~positive regulation of T cell migration	3	5.45455	0.00141987	SPN, APP, CCL5	55	20	19256	52.5164	0.571843	0.105958	0.104538
UP_KW_BIOLOGICAL_PROCESS	KW-0204~Cytolysis	3	5.45455	0.00142548	GZMA, PRF1, GZMH	37	18	11447	51.5631	0.0446216	0.0114038	0.0106911
KEGG_PATHWAY	hsa05131:Shigellosis	6	10.9091	0.00143886	ITGB1, CCL5, MDM2, PFN1, MYL9, VCL	31	247	8662	6.78751	0.153824	0.166908	0.165469
INTERPRO	IPR013106:Ig_V-set	7	12.7273	0.00156994	IGLV2-11, IGLV3-9, TRDV2, IGLV6-57, IGHV3-20, CD300A, IGLV2-18	55	481	20603	5.45156	0.262735	0.145877	0.142117
INTERPRO	IPR033992:NKR-like_CTLD	3	5.45455	0.0017934	KLRD1, KLRC1, KLRG1	55	24	20603	46.825	0.294065	0.145877	0.142117
GOTERM_BP_DIRECT	GO:0002377~immunoglobulin production	4	7.27273	0.00199665	IGLV2-11, IGLV3-9, IGLV6-57, IGLV2-18	55	89	19256	15.7352	0.696749	0.125729	0.124045
GOTERM_MF_DIRECT	GO:0003779~actin binding	6	10.9091	0.00200431	ITGB1, S100A4, PARVB, PFN1, VCL, MYO1F	51	340	18883	6.53391	0.281826	0.165356	0.165356
GOTERM_BP_DIRECT	GO:0007166~cell surface receptor signaling pathway	6	10.9091	0.00210602	SPN, FCGR3A, ANXA1, KLRD1, KLRC1, KLRG1	55	324	19256	6.4835	0.715954	0.125729	0.124045
UP_KW_CELLULAR_COMPONENT	KW-1280~Immunoglobulin	5	9.09091	0.00210736	IGLV2-11, IGLV3-9, IGLV6-57, IGHV3-20, IGLV2-18	53	187	17910	9.03542	0.0453503	0.023181	0.0221273
GOTERM_CC_DIRECT	GO:0043235~receptor complex	5	9.09091	0.00229846	ITGB1, TGFBR3, APP, KLRD1, KLRC1	55	211	20521	8.84145	0.320627	0.0551629	0.0531928
UP_SEQ_FEATURE	CARBOHYD:N-linked (GlcNAc...) asparagine	22	40	0.00276307	CTSA, ITGB1, APP, CD300A, GZMA, SLC40A1, PRF1, AOAH, CST7, PRSS23, GZMH, ERN1, SPN, TGFBR3, SPCS3, GP9, FCGR3A, CHST12, KLRD1, KLRC1, PPIA, KLRG1	55	4422	20562	1.85997	0.708884	0.899727	0.899727
INTERPRO	IPR018114:TRYPSIN_HIS	4	7.27273	0.00293673	GZMK, GZMA, PRSS23, GZMH	55	109	20603	13.7468	0.434794	0.145877	0.142117
INTERPRO	IPR007110:Ig-like_dom	8	14.5455	0.00362075	IGLV2-11, IGLV3-9, FCGR3A, TRDV2, IGLV6-57, IGHV3-20, CD300A, IGLV2-18	55	763	20603	3.92765	0.505249	0.145877	0.142117
GOTERM_BP_DIRECT	GO:0032760~positive regulation of tumor necrosis factor production	4	7.27273	0.00373445	SPN, SPON2, APP, FCGR3A	55	111	19256	12.6165	0.892862	0.202679	0.199963
UP_KW_BIOLOGICAL_PROCESS	KW-0130~Cell adhesion	7	12.7273	0.00408943	ITGB1, SPON2, APP, GP9, CD300A, PARVB, VCL	37	495	11447	4.37505	0.122896	0.0261723	0.0245366
UP_SEQ_FEATURE	DOMAIN:Peptidase S1	4	7.27273	0.00414857	GZMK, GZMA, PRSS23, GZMH	55	123	20562	12.1579	0.843408	0.899727	0.899727
GOTERM_CC_DIRECT	GO:0009897~external side of plasma membrane	6	10.9091	0.00426637	SPN, ITGB1, TGFBR3, FCGR3A, KLRD1, KLRC1	55	407	20521	5.50038	0.512412	0.0895939	0.0863941
GOTERM_BP_DIRECT	GO:0050832~defense response to fungus	3	5.45455	0.0043284	SPON2, GNLY, GAPDH	55	35	19256	30.0094	0.924955	0.210089	0.207274
INTERPRO	IPR001254:Trypsin_dom	4	7.27273	0.00441318	GZMK, GZMA, PRSS23, GZMH	55	126	20603	11.8921	0.576012	0.145877	0.142117
INTERPRO	IPR043504:Peptidase_S1_PA_chymotrypsin	4	7.27273	0.00451165	GZMK, GZMA, PRSS23, GZMH	55	127	20603	11.7984	0.584071	0.145877	0.142117
GOTERM_BP_DIRECT	GO:0030032~lamellipodium assembly	3	5.45455	0.00457481	ITGB1, PARVB, VCL	55	36	19256	29.1758	0.935263	0.210089	0.207274
KEGG_PATHWAY	hsa04510:Focal adhesion	5	9.09091	0.00497802	ITGB1, CCND2, PARVB, MYL9, VCL	31	203	8662	6.88225	0.439481	0.271492	0.269152
GOTERM_CC_DIRECT	GO:0005925~focal adhesion	6	10.9091	0.00527023	ITGB1, ANXA1, PARVB, PFN1, PPIA, VCL	55	428	20521	5.2305	0.588415	0.0983777	0.0948642
INTERPRO	IPR009003:Peptidase_S1_PA	4	7.27273	0.00534759	GZMK, GZMA, PRSS23, GZMH	55	135	20603	11.0993	0.646621	0.148205	0.144385
GOTERM_MF_DIRECT	GO:0003823~antigen binding	4	7.27273	0.00618202	IGLV2-11, SPON2, IGLV6-57, IGHV3-20	51	141	18883	10.5037	0.640557	0.340011	0.340011
GOTERM_BP_DIRECT	GO:0002548~monocyte chemotaxis	3	5.45455	0.00707415	ANXA1, CCL5, CCL4	55	45	19256	23.3406	0.985568	0.281551	0.277778
GOTERM_BP_DIRECT	GO:0007163~establishment or maintenance of cell polarity	3	5.45455	0.00707415	SPN, CCL4, PARVB	55	45	19256	23.3406	0.985568	0.281551	0.277778
INTERPRO	IPR036179:Ig-like_dom_sf	8	14.5455	0.00712533	IGLV2-11, IGLV3-9, FCGR3A, TRDV2, IGLV6-57, IGHV3-20, CD300A, IGLV2-18	55	865	20603	3.46451	0.750242	0.172789	0.168336
SMART	SM00406:IGv	6	10.9091	0.00728072	IGLV2-11, IGLV3-9, TRDV2, IGLV6-57, IGHV3-20, IGLV2-18	41	329	10690	4.75499	0.264282	0.30579	0.30579
UP_SEQ_FEATURE	DOMAIN:Ig-like	7	12.7273	0.0080131	IGLV2-11, IGLV3-9, FCGR3A, TRDV2, IGLV6-57, IGHV3-20, IGLV2-18	55	670	20562	3.90594	0.972353	0.899727	0.899727
UP_SEQ_FEATURE	TOPO_DOM:Lumenal	7	12.7273	0.0080693	ERN1, SPCS3, DNAJC1, CUX1, CHST12, GOLGB1, RRBP1	55	671	20562	3.90012	0.973043	0.899727	0.899727
GOTERM_BP_DIRECT	GO:0051603~proteolysis involved in cellular protein catabolic process	3	5.45455	0.00867552	DNAJC3, GZMA, MDM2	55	50	19256	21.0065	0.994494	0.323705	0.319368
KEGG_PATHWAY	hsa05332:Graft-versus-host disease	3	5.45455	0.00916193	PRF1, KLRD1, KLRC1	31	42	8662	19.9585	0.656196	0.271492	0.269152
KEGG_PATHWAY	hsa04650:Natural killer cell mediated cytotoxicity	4	7.27273	0.00936179	FCGR3A, PRF1, KLRD1, KLRC1	31	127	8662	8.80061	0.664147	0.271492	0.269152
UP_KW_PTM	KW-0865~Zymogen	5	9.09091	0.00942115	CTSA, GZMK, GZMA, AOAH, GZMH	54	223	14237	5.91139	0.140542	0.0631132	0.0631132
UP_KW_MOLECULAR_FUNCTION	KW-0720~Serine protease	4	7.27273	0.010429	GZMK, GZMA, PRSS23, GZMH	38	146	11872	8.55948	0.32152	0.385873	0.385873
GOTERM_CC_DIRECT	GO:0016020~membrane	24	43.6364	0.0107556	CTSA, ITGB1, IL32, APP, CD300A, PLEK, SLC40A1, PRF1, RRBP1, GZMH, SPN, TGFBR3, DNAJC3, FCGR3A, DNAJC1, RAB11FIP1, CHST12, GOLGB1, KLRD1, KLRC1, PFN1, GAPDH, PPIA, KLRG1	55	5595	20521	1.60047	0.837442	0.178504	0.172129
UP_KW_PTM	KW-0558~Oxidation	3	5.45455	0.0111376	APP, CCL5, GAPDH	54	43	14237	18.3941	0.164063	0.0631132	0.0631132
GOTERM_BP_DIRECT	GO:1903901~negative regulation of viral life cycle	2	3.63636	0.0111711	IL32, PPIA	55	4	19256	175.055	0.998777	0.392301	0.387044
GOTERM_CC_DIRECT	GO:0031982~vesicle	4	7.27273	0.0116878	ANXA1, GAPDH, PPIA, MYO1F	55	179	20521	8.33763	0.861254	0.178504	0.172129
INTERPRO	IPR003599:Ig_sub	6	10.9091	0.0123181	IGLV2-11, IGLV3-9, FCGR3A, IGLV6-57, CD300A, IGLV2-18	55	529	20603	4.24877	0.909693	0.265523	0.258679
GOTERM_BP_DIRECT	GO:0042102~positive regulation of T cell proliferation	3	5.45455	0.0127083	SPN, ANXA1, CCL5	55	61	19256	17.2185	0.999517	0.421492	0.415844
GOTERM_MF_DIRECT	GO:0004252~serine-type endopeptidase activity	4	7.27273	0.0133196	GZMK, GZMA, PRSS23, GZMH	51	187	18883	7.91989	0.890573	0.433514	0.433514
UP_KW_CELLULAR_COMPONENT	KW-1003~Cell membrane	20	36.3636	0.0147383	ITGB1, APP, ANXA1, TRDV2, IGHV3-20, CD300A, SLC40A1, PRF1, PARVB, TGFBR3, IGLV2-11, FGR, IGLV3-9, FCGR3A, IGLV6-57, IGLV2-18, KLRD1, KLRC1, VCL, KLRG1	53	4020	17910	1.68122	0.278668	0.108081	0.103168
GOTERM_BP_DIRECT	GO:0070301~cellular response to hydrogen peroxide	3	5.45455	0.0151909	ERN1, ANXA1, MDM2	55	67	19256	15.6765	0.999893	0.453464	0.447387
INTERPRO	IPR011001:Saposin-like	2	3.63636	0.0156251	GNLY, AOAH	55	6	20603	124.867	0.952886	0.303126	0.295314
UP_KW_DOMAIN	KW-0393~Immunoglobulin domain	8	14.5455	0.0156296	IGLV2-11, IGLV3-9, FCGR3A, TRDV2, IGLV6-57, IGHV3-20, CD300A, IGLV2-18	50	790	14600	2.95696	0.222792	0.125036	0.125036
GOTERM_MF_DIRECT	GO:0031726~CCR1 chemokine receptor binding	2	3.63636	0.0157846	CCL5, CCL4	51	6	18883	123.418	0.927577	0.433514	0.433514
GOTERM_BP_DIRECT	GO:0045087~innate immune response	6	10.9091	0.0159571	FGR, SPON2, ANXA1, TRDV2, KLRC1, KLRG1	55	528	19256	3.97851	0.999932	0.453464	0.447387
GOTERM_BP_DIRECT	GO:0032814~regulation of natural killer cell activation	2	3.63636	0.0167106	KLRD1, KLRC1	55	6	19256	116.703	0.999957	0.453464	0.447387
GOTERM_BP_DIRECT	GO:2000503~positive regulation of natural killer cell chemotaxis	2	3.63636	0.0167106	CCL5, CCL4	55	6	19256	116.703	0.999957	0.453464	0.447387
UP_KW_LIGAND	KW-0106~Calcium	7	12.7273	0.0173245	ITGB1, SPON2, ANXA1, PRF1, S100A4, AOAH, MYL9	17	973	6921	2.9289	0.174891	0.190569	0.190569
UP_SEQ_FEATURE	PROPEP:Activation peptide	3	5.45455	0.0174674	GZMK, GZMA, GZMH	55	77	20562	14.5658	0.999614	0.904054	0.904054
UP_SEQ_FEATURE	ACT_SITE:Charge relay system	4	7.27273	0.0175594	GZMK, GZMA, PRSS23, GZMH	55	209	20562	7.15511	0.99963	0.904054	0.904054
BIOCARTA	h_nkcellsPathway:Ras-Independent pathway in NK cell-mediated cytotoxicity	3	5.45455	0.0175676	ITGB1, KLRD1, KLRC1	18	20	1623	13.525	0.557491	0.808111	0.808111
INTERPRO	IPR008139:SaposinB_dom	2	3.63636	0.0182058	GNLY, AOAH	55	7	20603	107.029	0.971688	0.321085	0.312809
UP_SEQ_FEATURE	DOMAIN:Saposin B-type	2	3.63636	0.0182419	GNLY, AOAH	55	7	20562	106.816	0.999728	0.904054	0.904054
UP_SEQ_FEATURE	CARBOHYD:O-linked (GalNAc...) serine; partial	2	3.63636	0.0182419	APP, CCL5	55	7	20562	106.816	0.999728	0.904054	0.904054
UP_SEQ_FEATURE	TOPO_DOM:Cytoplasmic	18	32.7273	0.0182432	ITGB1, APP, CD300A, SLC40A1, RRBP1, ERN1, SPN, TGFBR3, SPCS3, GP9, FCGR3A, DNAJC1, CUX1, CHST12, GOLGB1, KLRD1, KLRC1, KLRG1	55	3882	20562	1.73348	0.999729	0.904054	0.904054
GOTERM_MF_DIRECT	GO:0023024~MHC class I protein complex binding	2	3.63636	0.0183915	KLRD1, KLRC1	51	7	18883	105.787	0.953246	0.433514	0.433514
GOTERM_MF_DIRECT	GO:0031730~CCR5 chemokine receptor binding	2	3.63636	0.0183915	CCL5, CCL4	51	7	18883	105.787	0.953246	0.433514	0.433514
GOTERM_BP_DIRECT	GO:0009636~response to toxic substance	3	5.45455	0.0202329	CCL5, CCL4, MDM2	55	78	19256	13.4657	0.999995	0.508091	0.501282
KEGG_PATHWAY	hsa04141:Protein processing in endoplasmic reticulum	4	7.27273	0.0204487	ERN1, DNAJC3, DNAJC1, RRBP1	31	170	8662	6.57457	0.908977	0.47441	0.470321
UP_SEQ_FEATURE	TRANSMEM:Helical; Signal-anchor for type II membrane protein	5	9.09091	0.0214692	SPCS3, CHST12, KLRD1, KLRC1, KLRG1	55	404	20562	4.62691	0.999937	0.929118	0.929118
GOTERM_BP_DIRECT	GO:0001934~positive regulation of protein phosphorylation	4	7.27273	0.0218957	SPN, APP, CCND2, PPIA	55	213	19256	6.57482	0.999998	0.508091	0.501282
GOTERM_BP_DIRECT	GO:0001915~negative regulation of T cell mediated cytotoxicity	2	3.63636	0.0222196	KLRD1, KLRC1	55	8	19256	87.5273	0.999999	0.508091	0.501282
SMART	SM00741:SapB	2	3.63636	0.0222471	GNLY, AOAH	41	6	10690	86.9106	0.611292	0.467188	0.467188
GOTERM_BP_DIRECT	GO:0030593~neutrophil chemotaxis	3	5.45455	0.0227253	CCL5, CCL4, PPIA	55	83	19256	12.6545	0.999999	0.508091	0.501282
UP_SEQ_FEATURE	DOMAIN:C-type lectin	3	5.45455	0.0229155	KLRD1, KLRC1, KLRG1	55	89	20562	12.6018	0.999968	0.929118	0.929118
GOTERM_BP_DIRECT	GO:0030036~actin cytoskeleton organization	4	7.27273	0.022979	ANXA1, PLEK, PARVB, PFN1	55	217	19256	6.45362	0.999999	0.508091	0.501282
INTERPRO	IPR001304:C-type_lectin-like	3	5.45455	0.0233111	KLRD1, KLRC1, KLRG1	55	90	20603	12.4867	0.989703	0.376863	0.36715
GOTERM_BP_DIRECT	GO:0006508~proteolysis	6	10.9091	0.0249424	CTSA, GZMK, SPCS3, APP, PRSS23, GZMH	55	593	19256	3.54242	1	0.531807	0.52468
INTERPRO	IPR013783:Ig-like_fold	8	14.5455	0.0261159	IGLV2-11, IGLV3-9, FCGR3A, TRDV2, IGLV6-57, IGHV3-20, CD300A, IGLV2-18	55	1119	20603	2.67811	0.994106	0.385471	0.375536
UP_KW_MOLECULAR_FUNCTION	KW-0645~Protease	6	10.9091	0.0272044	CTSA, GZMK, APP, GZMA, PRSS23, GZMH	38	552	11872	3.39588	0.639588	0.503281	0.503281
GOTERM_BP_DIRECT	GO:0050863~regulation of T cell activation	2	3.63636	0.0276983	SPN, CCL5	55	10	19256	70.0218	1	0.570204	0.562563
INTERPRO	IPR033116:TRYPSIN_SER	3	5.45455	0.0278175	GZMK, GZMA, GZMH	55	99	20603	11.3515	0.995802	0.385471	0.375536
UP_KW_BIOLOGICAL_PROCESS	KW-0053~Apoptosis	6	10.9091	0.0278567	SRGN, ERN1, APP, MDM2, GAPDH, PPIA	37	551	11447	3.36891	0.595079	0.148569	0.139283
GOTERM_CC_DIRECT	GO:0032587~ruffle membrane	3	5.45455	0.0285466	ITGB1, FGR, PLEK	55	100	20521	11.1933	0.992293	0.386758	0.372945
UP_KW_PTM	KW-0325~Glycoprotein	26	47.2727	0.028917	ITGB1, APP, SPON2, SLC40A1, PRF1, AOAH, CST7, PRSS23, SPN, FCGR3A, CHST12, CCL5, KLRC1, KLRG1, CTSA, SRGN, CD300A, GZMA, GZMH, TGFBR3, ERN1, SPCS3, GP9, KLRD1, GAPDH, PPIA	54	4801	14237	1.4278	0.374681	0.122897	0.122897
GOTERM_CC_DIRECT	GO:0005783~endoplasmic reticulum	8	14.5455	0.0299277	ERN1, CTSA, DNAJC3, SPCS3, APP, DNAJC1, RRBP1, CST7	55	1147	20521	2.60233	0.993931	0.386758	0.372945
INTERPRO	IPR016186:C-type_lectin-like/link_sf	3	5.45455	0.0315445	KLRD1, KLRC1, KLRG1	55	106	20603	10.6019	0.998007	0.407975	0.397461
GOTERM_CC_DIRECT	GO:0042383~sarcolemma	3	5.45455	0.0323268	ITGB1, ANXA1, VCL	55	107	20521	10.461	0.995997	0.387922	0.374067
GOTERM_BP_DIRECT	GO:0010572~positive regulation of platelet activation	2	3.63636	0.033147	GP9, PLEK	55	12	19256	58.3515	1	0.643411	0.634789
GOTERM_BP_DIRECT	GO:0071346~cellular response to interferon-gamma	3	5.45455	0.0338589	CCL5, CCL4, GAPDH	55	103	19256	10.1974	1	0.643411	0.634789
GOTERM_BP_DIRECT	GO:0032233~positive regulation of actin filament bundle assembly	2	3.63636	0.03586	PLEK, PFN1	55	13	19256	53.8629	1	0.643411	0.634789
GOTERM_BP_DIRECT	GO:0043922~negative regulation by host of viral transcription	2	3.63636	0.03586	CCL5, CCL4	55	13	19256	53.8629	1	0.643411	0.634789
INTERPRO	IPR016187:CTDL_fold	3	5.45455	0.0360308	KLRD1, KLRC1, KLRG1	55	114	20603	9.85789	0.99919	0.436873	0.425613
GOTERM_BP_DIRECT	GO:0009615~response to virus	3	5.45455	0.0369154	FGR, CCL5, CCL4	55	108	19256	9.72525	1	0.643411	0.634789
GOTERM_CC_DIRECT	GO:0034774~secretory granule lumen	3	5.45455	0.0374585	FGR, PPIA, VCL	55	116	20521	9.64937	0.998361	0.419535	0.404551
INTERPRO	IPR001314:Peptidase_S1A	3	5.45455	0.0383612	GZMK, GZMA, GZMH	55	118	20603	9.52373	0.999494	0.437769	0.426486
GOTERM_BP_DIRECT	GO:0045744~negative regulation of G-protein coupled receptor protein signaling pathway	2	3.63636	0.0385656	CCL5, PLEK	55	14	19256	50.0156	1	0.643411	0.634789
UP_SEQ_FEATURE	CARBOHYD:O-linked (Xyl...) (glycosaminoglycan) serine	2	3.63636	0.03869	SRGN, TGFBR3	55	15	20562	49.8473	1	1	1
GOTERM_BP_DIRECT	GO:0007229~integrin-mediated signaling pathway	3	5.45455	0.0387987	ITGB1, FGR, PLEK	55	111	19256	9.46241	1	0.643411	0.634789
UP_KW_CELLULAR_COMPONENT	KW-0472~Membrane	32	58.1818	0.0392962	ITGB1, APP, IGHV3-20, SLC40A1, PRF1, RRBP1, IGLV2-11, SPN, IGLV3-9, FCGR3A, RAB11FIP1, CCND2, IGLV6-57, CUX1, CHST12, IGLV2-18, KLRC1, KLRG1, ANXA1, TRDV2, CD300A, PARVB, TGFBR3, FGR, ERN1, SPCS3, GP9, DNAJC1, GOLGB1, KLRD1, GAPDH, VCL	53	8328	17910	1.29846	0.586029	0.216129	0.206305
GOTERM_BP_DIRECT	GO:0045953~negative regulation of natural killer cell mediated cytotoxicity	2	3.63636	0.0412637	KLRD1, KLRC1	55	15	19256	46.6812	1	0.665796	0.656874
SMART	SM00034:CLECT	3	5.45455	0.0427001	KLRD1, KLRC1, KLRG1	41	88	10690	8.88858	0.840038	0.482652	0.482652
KEGG_PATHWAY	hsa04810:Regulation of actin cytoskeleton	4	7.27273	0.0438269	ITGB1, PFN1, MYL9, VCL	31	229	8662	4.88069	0.994476	0.84732	0.840016
SMART	SM00409:IG	6	10.9091	0.0459669	IGLV2-11, IGLV3-9, FCGR3A, IGLV6-57, CD300A, IGLV2-18	41	529	10690	2.95726	0.861431	0.482652	0.482652
GOTERM_MF_DIRECT	GO:0046914~transition metal ion binding	2	3.63636	0.0466247	APP, S100A4	51	18	18883	41.1394	0.999621	0.85501	0.85501
GOTERM_MF_DIRECT	GO:0005509~calcium ion binding	6	10.9091	0.0466369	ITGB1, ANXA1, PRF1, S100A4, AOAH, MYL9	51	746	18883	2.97792	0.999622	0.85501	0.85501
GOTERM_BP_DIRECT	GO:0042119~neutrophil activation	2	3.63636	0.0466377	ANXA1, CCL5	55	17	19256	41.1893	1	0.732703	0.722885
UP_KW_PTM	KW-0654~Proteoglycan	3	5.45455	0.0515159	SRGN, TGFBR3, APP	54	98	14237	8.07086	0.570977	0.175154	0.175154
GOTERM_CC_DIRECT	GO:0055037~recycling endosome	3	5.45455	0.0518539	ITGB1, APP, RAB11FIP1	55	139	20521	8.05271	0.99987	0.544466	0.525021
GOTERM_BP_DIRECT	GO:0043066~negative regulation of apoptotic process	5	9.09091	0.0532031	DNAJC3, ANXA1, CCND2, MDM2, SLC40A1	55	506	19256	3.45958	1	0.814417	0.803504
GOTERM_BP_DIRECT	GO:0050901~leukocyte tethering or rolling	2	3.63636	0.0546433	SPN, ITGB1	55	20	19256	35.0109	1	0.815551	0.804623
GOTERM_CC_DIRECT	GO:0031904~endosome lumen	2	3.63636	0.0588339	APP, PRF1	55	23	20521	32.4443	0.999962	0.572258	0.55182
KEGG_PATHWAY	hsa04670:Leukocyte transendothelial migration	3	5.45455	0.0597236	ITGB1, MYL9, VCL	31	115	8662	7.2892	0.99921	0.989705	0.981173
UP_KW_MOLECULAR_FUNCTION	KW-0009~Actin-binding	4	7.27273	0.0609396	PARVB, PFN1, VCL, MYO1F	38	290	11872	4.30926	0.902353	0.751588	0.751588
INTERPRO	IPR000827:Chemokine_CC_CS	2	3.63636	0.0610765	CCL5, CCL4	55	24	20603	31.2167	0.999995	0.658269	0.641303
GOTERM_CC_DIRECT	GO:0005790~smooth endoplasmic reticulum	2	3.63636	0.0613134	DNAJC3, APP	55	24	20521	31.0924	0.999976	0.572258	0.55182
GOTERM_BP_DIRECT	GO:0002223~stimulatory C-type lectin receptor signaling pathway	2	3.63636	0.0625829	KLRD1, KLRC1	55	23	19256	30.4443	1	0.909941	0.897747
GOTERM_BP_DIRECT	GO:0043547~positive regulation of GTPase activity	3	5.45455	0.0640159	ITGB1, CCL5, CCL4	55	147	19256	7.14508	1	0.909941	0.897747
UP_KW_LIGAND	KW-0430~Lectin	3	5.45455	0.0654578	KLRD1, KLRC1, KLRG1	17	183	6921	6.67406	0.525116	0.360018	0.360018
GOTERM_MF_DIRECT	GO:0005515~protein binding	40	72.7273	0.0680893	ITGB1, APP, SPON2, PLEK, SLC40A1, PRF1, AOAH, CST7, PRSS23, SPN, FCGR3A, CCND2, GNLY, CCL5, CCL4, KLRC1, KLRG1, IL32, SRGN, ANXA1, FGFBP2, CD300A, GZMA, PARVB, TGFBR3, FGR, ERN1, GZMK, SPCS3, GP9, DNAJC1, GOLGB1, MDM2, S100A4, KLRD1, PFN1, GAPDH, PPIA, VCL, MYO1F	51	12707	18883	1.16551	0.999991	1	1
GOTERM_CC_DIRECT	GO:0005829~cytosol	21	38.1818	0.0682369	IL32, APP, ANXA1, PLEK, SLC40A1, PRF1, PARVB, DNAJC3, FGR, RAB11FIP1, CCND2, CUX1, GOLGB1, MDM2, S100A4, PFN1, GAPDH, PPIA, MYL9, VCL, MYO1F	55	5537	20521	1.41508	0.999993	0.603358	0.58181
UP_SEQ_FEATURE	DOMAIN:Chemokine interleukin-8-like	2	3.63636	0.0685807	CCL5, CCL4	55	27	20562	27.6929	1	1	1
GOTERM_BP_DIRECT	GO:0051928~positive regulation of calcium ion transport	2	3.63636	0.0704571	CCL5, CCL4	55	26	19256	26.9315	1	0.955974	0.943164
GOTERM_BP_DIRECT	GO:0048245~eosinophil chemotaxis	2	3.63636	0.0704571	CCL5, CCL4	55	26	19256	26.9315	1	0.955974	0.943164
INTERPRO	IPR039809:Chemokine_b/g/d	2	3.63636	0.0708936	CCL5, CCL4	55	28	20603	26.7571	0.999999	0.723861	0.705204
UP_KW_DOMAIN	KW-0735~Signal-anchor	5	9.09091	0.0713534	SPCS3, CHST12, KLRD1, KLRC1, KLRG1	50	468	14600	3.11966	0.69408	0.380551	0.380551
GOTERM_MF_DIRECT	GO:0048020~CCR chemokine receptor binding	2	3.63636	0.0740617	CCL5, CCL4	51	29	18883	25.5348	0.999997	1	1
GOTERM_BP_DIRECT	GO:0045954~positive regulation of natural killer cell mediated cytotoxicity	2	3.63636	0.0756704	KLRD1, KLRC1	55	28	19256	25.0078	1	0.994148	0.980826
SMART	SM00020:Tryp_SPc	3	5.45455	0.0771806	GZMK, GZMA, GZMH	41	123	10690	6.35931	0.965731	0.648317	0.648317
GOTERM_BP_DIRECT	GO:0045070~positive regulation of viral genome replication	2	3.63636	0.0782663	CCL5, PPIA	55	29	19256	24.1455	1	0.994148	0.980826
GOTERM_BP_DIRECT	GO:0090303~positive regulation of wound healing	2	3.63636	0.0782663	ITGB1, ANXA1	55	29	19256	24.1455	1	0.994148	0.980826
GOTERM_BP_DIRECT	GO:1990000~amyloid fibril formation	2	3.63636	0.080855	APP, MDM2	55	30	19256	23.3406	1	1	0.988255
GOTERM_MF_DIRECT	GO:0042802~identical protein binding	9	16.3636	0.083929	ERN1, APP, CCL5, CCL4, MDM2, SLC40A1, PRF1, S100A4, GAPDH	51	1734	18883	1.92174	0.999999	1	1
GOTERM_BP_DIRECT	GO:0007159~leukocyte cell-cell adhesion	2	3.63636	0.0860111	ITGB1, CCL5	55	32	19256	21.8818	1	1	0.988255
GOTERM_MF_DIRECT	GO:0097718~disordered domain specific binding	2	3.63636	0.0862757	MDM2, GAPDH	51	34	18883	21.7797	1	1	1
GOTERM_BP_DIRECT	GO:0050850~positive regulation of calcium-mediated signaling	2	3.63636	0.0885785	APP, CCL4	55	33	19256	21.2187	1	1	0.988255
GOTERM_BP_DIRECT	GO:0035633~maintenance of permeability of blood-brain barrier	2	3.63636	0.0885785	ITGB1, VCL	55	33	19256	21.2187	1	1	0.988255
GOTERM_BP_DIRECT	GO:0035924~cellular response to vascular endothelial growth factor stimulus	2	3.63636	0.0885785	ERN1, ANXA1	55	33	19256	21.2187	1	1	0.988255
GOTERM_CC_DIRECT	GO:0009986~cell surface	5	9.09091	0.0890038	SPN, ITGB1, TGFBR3, APP, ANXA1	55	644	20521	2.89681	1	0.747632	0.720931
GOTERM_BP_DIRECT	GO:0045931~positive regulation of mitotic cell cycle	2	3.63636	0.093692	APP, MDM2	55	35	19256	20.0062	1	1	0.988255
GOTERM_BP_DIRECT	GO:0048247~lymphocyte chemotaxis	2	3.63636	0.093692	CCL5, CCL4	55	35	19256	20.0062	1	1	0.988255
GOTERM_BP_DIRECT	GO:0051897~positive regulation of protein kinase B signaling	3	5.45455	0.0958876	ITGB1, FGR, CCL5	55	186	19256	5.64692	1	1	0.988255
GOTERM_BP_DIRECT	GO:0090050~positive regulation of cell migration involved in sprouting angiogenesis	2	3.63636	0.0962382	TGFBR3, ANXA1	55	36	19256	19.4505	1	1	0.988255
GOTERM_BP_DIRECT	GO:0048675~axon extension	2	3.63636	0.0962382	ITGB1, VCL	55	36	19256	19.4505	1	1	0.988255
GOTERM_MF_DIRECT	GO:0042056~chemoattractant activity	2	3.63636	0.0983319	CCL5, S100A4	51	39	18883	18.9874	1	1	1
GOTERM_BP_DIRECT	GO:0070555~response to interleukin-1	2	3.63636	0.0987774	APP, ANXA1	55	37	19256	18.9248	1	1	0.988255
