## Supplemental Table 2 for "Single-cell RNA sequencing unraveled the expression heterogeneity of hematopoietic stem and progenitor cells and lymphoid cell development dysregulation in childhood asthma"

### Sheet: A3_up_GO
GO analysis of 128 specific upregulated genes in A3
Category	Term	Count	%	PValue	Genes	List Total	Pop Hits	Pop Total	Fold Enrichment	Bonferroni	Benjamini	FDR
UP_KW_CELLULAR_COMPONENT	KW-1280~Immunoglobulin	38	30.6452	1.09e-45	IGHV2-70, IGHV4-31, IGHV6-1, IGKV2D-30, IGHV3-43, IGHV4-34, IGHV1-2, IGHV4-59, IGHV4-39, IGHV1-46, IGHG2, IGLV5-45, IGKC, IGKV1-39, IGKV1-17, IGLV2-14, IGLV7-46, IGLV1-44, IGKV1-12, IGLC3, IGHV1-69D, IGHV4-61, IGKV1-9, IGHV3-74, IGKV2D-40, IGHV3-33, IGHV3-11, IGHV3-15, IGKV1D-16, IGHV2-26, IGLV7-43, IGKV1D-13, IGHV1-18, IGKV2D-29, IGKV2D-28, IGKV1-27, IGLV2-23, IGKV3-20	116	187	17910	31.3747	2.62e-44	2.62e-44	2.29e-44
GOTERM_CC_DIRECT	GO:0019814~immunoglobulin complex	34	27.4194	6.26e-43	IGHV2-70, IGHV4-31, IGHV6-1, IGKV2D-30, IGHV3-43, IGHV4-34, IGHV1-2, IGHV4-59, IGHV4-39, IGHV1-46, IGLV5-45, IGKV1-39, IGKV1-17, IGLV2-14, IGLV7-46, IGLV1-44, IGKV1-12, IGHV1-69D, IGHV4-61, IGKV1-9, IGHV3-74, IGKV2D-40, IGHV3-33, IGHV3-11, IGHV3-15, IGKV1D-16, IGHV2-26, IGLV7-43, IGKV1D-13, IGHV1-18, IGKV2D-29, IGKV2D-28, IGKV1-27, IGLV2-23	123	153	20521	37.075	1.16e-40	1.16e-40	1.1e-40
GOTERM_MF_DIRECT	GO:0003823~antigen binding	30	24.1935	4.47e-37	IGHV2-70, IGHV4-31, IGHV6-1, IGHV3-43, IGHV4-34, IGHV1-2, IGHV4-59, IGHV4-39, IGHV1-46, IGHG2, IGKC, IGKV1-39, IGKV1-17, IGLV2-14, IGLV1-44, IGLC3, IGHV1-69D, IGHV4-61, IGHV3-74, IGKV2D-40, IGHV3-33, IGHV3-11, IGHV3-15, IGKV1D-16, IGHV2-26, IGLV7-43, IGHV1-18, IGKV2D-28, IGLV2-23, IGKV3-20	114	141	18883	35.2426	1.09e-34	1.09e-34	1.09e-34
UP_KW_BIOLOGICAL_PROCESS	KW-1064~Adaptive immunity	41	33.0645	5.45e-33	IGHV2-70, IGHV4-31, IGHV6-1, IGKV2D-30, IGHV3-43, IGHV4-34, IGHV1-2, IGHV4-59, IGHV4-39, IGHV1-46, IGHG2, IGLV5-45, IGKC, IGKV1-39, IGKV1-17, IGLV2-14, IGLV7-46, IGLV1-44, IGKV1-12, IGLC3, TNFRSF17, IGHV1-69D, IGHV4-61, IGKV1-9, IGHV3-74, SYK, IGKV2D-40, IGHV3-33, IGHV3-11, IGHV3-15, IGKV1D-16, IGHV2-26, IGLV7-43, LILRB3, IGKV1D-13, IGHV1-18, IGKV2D-29, IGKV2D-28, IGKV1-27, IGLV2-23, IGKV3-20	81	514	11447	11.2727	2.29e-31	1.36e-31	1.36e-31
UP_KW_BIOLOGICAL_PROCESS	KW-0391~Immunity	50	40.3226	6.5e-33	IGHV4-31, IGHV1-2, IGHV4-34, HMGB2, IGHV1-46, IGHV4-39, IFI30, IGHG2, IGKV1-17, IGLV7-46, IGKV1-12, IGLC3, IGHV3-74, SYK, IGHV3-33, IGHV2-26, IGHV1-18, HCK, IGKV2D-29, IGKV2D-28, IGKV1-27, CD300E, NAIP, IGHV2-70, IGHV6-1, IGKV2D-30, IGHV3-43, IGHV4-59, LILRA5, IGKC, IGLV5-45, IGKV1-39, IGLV2-14, IGLV1-44, TNFRSF17, IGHV1-69D, IGHV4-61, IGKV1-9, IGKV2D-40, IGHV3-11, TNFSF13, LY86, IGHV3-15, IGKV1D…	81	961	11447	7.35281	2.73e-31	1.36e-31	1.36e-31
UP_SEQ_FEATURE	DOMAIN:Ig-like	42	33.871	1.31e-30	IGHV2-70, IGHV4-31, IGHV6-1, IGKV2D-30, IGHV3-43, IGHV4-34, IGHV1-2, IGHV4-59, IGHV4-39, IGHV1-46, IGLV5-45, IGKC, IGKV1-39, IGKV1-17, IGLV2-14, FCGRT, IGLV7-46, IGLV1-44, IGKV1-12, IGLC3, IGHV1-69D, IGHV4-61, IGKV1-9, IGHV3-74, IGKV2D-40, IGHV3-33, IGHV3-11, IGHV3-15, IGKV1D-16, IGHV2-26, PILRA, IGLV7-43, LILRB3, IGKV1D-13, IGHV1-18, IGKV2D-29, IGKV2D-28, FCGR2A, IGKV1-27, IGLV2-23, CD300E, IGKV…	123	670	20562	10.4794	6.43e-28	6.43e-28	6.35e-28
INTERPRO	IPR013106:Ig_V-set	37	29.8387	8.07e-30	IGHV2-70, IGHV4-31, IGHV6-1, IGKV2D-30, IGHV3-43, IGHV4-34, IGHV1-2, IGHV4-59, IGHV4-39, IGHV1-46, IGLV5-45, IGKV1-39, IGKV1-17, IGLV2-14, IGLV7-46, IGLV1-44, IGKV1-12, IGHV1-69D, IGHV4-61, IGKV1-9, IGHV3-74, IGKV2D-40, IGHV3-33, IGHV3-11, IGHV3-15, IGKV1D-16, IGHV2-26, PILRA, IGLV7-43, IGKV1D-13, IGHV1-18, IGKV2D-29, IGKV2D-28, IGKV1-27, IGLV2-23, CD300E, IGKV3-20	123	481	20603	12.8849	2.36e-27	2.06e-27	2.02e-27
SMART	SM00406:IGv	35	28.2258	1.05e-29	IGHV2-70, IGHV4-31, IGHV6-1, IGKV2D-30, IGHV3-43, IGHV4-34, IGHV1-2, IGHV4-59, IGHV4-39, IGHV1-46, IGLV5-45, IGKV1-39, IGKV1-17, IGLV2-14, IGLV7-46, IGLV1-44, IGKV1-12, IGHV1-69D, IGHV4-61, IGKV1-9, IGHV3-74, IGKV2D-40, IGHV3-33, IGHV3-11, IGHV3-15, IGKV1D-16, IGHV2-26, IGLV7-43, IGKV1D-13, IGHV1-18, IGKV2D-29, IGKV2D-28, IGKV1-27, IGLV2-23, IGKV3-20	86	329	10690	13.2237	5.88e-28	5.88e-28	5.88e-28
INTERPRO	IPR007110:Ig-like_dom	43	34.6774	1.41e-29	IGHV2-70, IGHV4-31, IGHV6-1, IGKV2D-30, IGHV3-43, IGHV4-34, IGHV1-2, IGHV4-59, IGHV4-39, IGHV1-46, IGHG2, IGLV5-45, IGKC, IGKV1-39, IGKV1-17, IGLV2-14, FCGRT, IGLV7-46, IGLV1-44, IGKV1-12, IGLC3, IGHV1-69D, IGHV4-61, IGKV1-9, IGHV3-74, IGKV2D-40, IGHV3-33, IGHV3-11, IGHV3-15, IGKV1D-16, IGHV2-26, PILRA, IGLV7-43, LILRB3, IGKV1D-13, IGHV1-18, IGKV2D-29, IGKV2D-28, FCGR2A, IGKV1-27, IGLV2-23, CD300…	123	763	20603	9.43994	4.12e-27	2.06e-27	2.02e-27
UP_KW_DOMAIN	KW-0393~Immunoglobulin domain	44	35.4839	1.54e-29	IGHV2-70, IGHV4-31, IGHV6-1, IGKV2D-30, IGHV3-43, IGHV4-34, IGHV1-2, IGHV4-59, IGHV4-39, IGHV1-46, LILRA5, IGHG2, IGLV5-45, IGKC, IGKV1-39, IGKV1-17, IGLV2-14, FCGRT, IGLV7-46, IGLV1-44, IGKV1-12, IGLC3, IGHV1-69D, IGHV4-61, IGKV1-9, IGHV3-74, IGKV2D-40, IGHV3-33, IGHV3-11, IGHV3-15, IGKV1D-16, IGHV2-26, PILRA, IGLV7-43, LILRB3, IGKV1D-13, IGHV1-18, IGKV2D-29, IGKV2D-28, FCGR2A, IGKV1-27, IGLV2-2…	96	790	14600	8.47046	2.15e-28	2.15e-28	2.15e-28
INTERPRO	IPR036179:Ig-like_dom_sf	44	35.4839	1.62e-28	IGHV2-70, IGHV4-31, IGHV6-1, IGKV2D-30, IGHV3-43, IGHV4-34, IGHV1-2, IGHV4-59, IGHV4-39, IGHV1-46, LILRA5, IGHG2, IGLV5-45, IGKC, IGKV1-39, IGKV1-17, IGLV2-14, FCGRT, IGLV7-46, IGLV1-44, IGKV1-12, IGLC3, IGHV1-69D, IGHV4-61, IGKV1-9, IGHV3-74, IGKV2D-40, IGHV3-33, IGHV3-11, IGHV3-15, IGKV1D-16, IGHV2-26, PILRA, IGLV7-43, LILRB3, IGKV1D-13, IGHV1-18, IGKV2D-29, IGKV2D-28, FCGR2A, IGKV1-27, IGLV2-2…	123	865	20603	8.52044	4.73e-26	1.58e-26	1.55e-26
INTERPRO	IPR013783:Ig-like_fold	45	36.2903	4.75e-25	IGHV2-70, IGHV4-31, IGHV6-1, IGKV2D-30, IGHV3-43, IGHV4-34, IGHV1-2, IGHV4-59, IGHV4-39, IGHV1-46, LILRA5, IGHG2, IGLV5-45, IGKC, IGKV1-39, IGKV1-17, IGLV2-14, FCGRT, IGLV7-46, IGLV1-44, IGKV1-12, IGLC3, IGHV1-69D, IGHV4-61, IGKV1-9, IGHV3-74, IGKV2D-40, IFNGR2, IGHV3-33, IGHV3-11, IGHV3-15, IGKV1D-16, IGHV2-26, PILRA, IGLV7-43, LILRB3, IGKV1D-13, IGHV1-18, IGKV2D-29, IGKV2D-28, FCGR2A, IGKV1-27,…	123	1119	20603	6.73609	1.39e-22	3.47e-23	3.41e-23
GOTERM_BP_DIRECT	GO:0016064~immunoglobulin mediated immune response	19	15.3226	2.28e-21	IGHV2-70, IGHV4-61, IGHV4-31, IGHV6-1, IGHV3-74, IGHV3-43, IGHV3-11, IGHV3-33, IGHV4-34, IGHV1-2, IGHV4-59, IGHV3-15, IGHV4-39, IGHV1-46, IGHV2-26, IGHV1-18, IGKC, IGLC3, IGHV1-69D	120	105	19256	29.0368	1.64e-18	1.64e-18	1.64e-18
GOTERM_BP_DIRECT	GO:0006955~immune response	29	23.3871	2.15e-19	IGHV2-70, IGKV2D-30, IGHV4-34, IGHV1-2, IGHV4-59, IGHV4-39, IGHV1-46, IGLV5-45, IGKC, IGKV1-39, IGKV1-17, IGLV2-14, FCGRT, IGLV7-46, IGLV1-44, IGKV1-12, IGKV1-9, IGKV2D-40, IGHV3-33, IGHV3-11, TNFSF13, IGKV1D-16, IGLV7-43, IGKV1D-13, IGKV2D-29, IGKV2D-28, IGKV1-27, IGLV2-23, IGKV3-20	120	496	19256	9.38212	1.54e-16	7.72e-17	7.71e-17
UP_KW_CELLULAR_COMPONENT	KW-0964~Secreted	53	42.7419	8.64e-19	IGHV4-31, IGHV1-2, IGHV4-34, HMGB2, IGHV1-46, IGHV4-39, IFI30, IGHG2, IGKV1-17, IGLV7-46, IGKV1-12, IGLC3, CTSD, CTSB, IGHV3-74, IGHV3-33, IGHV2-26, IGHV1-18, IGKV2D-29, IGKV2D-28, IGKV1-27, NPC2, IGHV2-70, IGHV6-1, IGKV2D-30, IGHV3-43, IGHV4-59, RETN, LILRA5, IGKC, IGLV5-45, IGKV1-39, IGLV2-14, IGLV1-44, IGHV1-69D, IGHV4-61, CRTAP, IGKV1-9, IGKV2D-40, IGHV3-11, TNFSF13, LY86, IGHV3-15, PILRA, IG…	116	2174	17910	3.76404	2.07e-17	1.04e-17	9.07e-18
GOTERM_CC_DIRECT	GO:0005576~extracellular region	51	41.129	2.03e-18	CDA, IGHV4-31, IGHV1-2, IGHV4-34, CTSZ, HBB, IGHV1-46, IGHV4-39, IFI30, HEBP2, IGHG2, IGKV1-17, IGKV1-12, IGLC3, COTL1, CTSD, CTSB, IGHV3-74, IGHV3-33, IGHV2-26, IGHV1-18, IGKV2D-28, NPC2, IGHV2-70, IGHV6-1, IGKV2D-30, IGHV3-43, IGHV4-59, RETN, LILRA5, IGKC, IGKV1-39, IGLV2-14, IGLV1-44, IGHV1-69D, TXNDC5, IGHV4-61, GCA, IGKV2D-40, IGHV3-11, TNFSF13, LY86, IGHV3-15, IGKV1D-16, IGLV7-43, MANF, FAB…	123	2172	20521	3.91745	3.76e-16	1.88e-16	1.79e-16
GOTERM_BP_DIRECT	GO:0002377~immunoglobulin production	16	12.9032	7.49e-18	IGKV1-9, IGKV2D-30, IGLV7-43, IGKV1D-13, IGKV2D-29, IGKV2D-28, IGKV1-27, IGLV5-45, IGKV1-39, IGKV1-17, IGLV2-14, IGLV7-46, IGLV2-23, IGLV1-44, IGKV1-12, IGKV3-20	120	89	19256	28.8479	5.38e-15	1.79e-15	1.79e-15
GOTERM_BP_DIRECT	GO:0002250~adaptive immune response	24	19.3548	6.02e-15	IGKV1-9, SYK, IGKV2D-30, IGKV2D-40, IGKV1D-16, IGLV7-43, LILRB3, IGKV1D-13, IGKV2D-29, IGHG2, IGKV2D-28, IGKV1-27, IGLV5-45, IGKC, IGKV1-39, IGKV1-17, IGLV2-14, IGLV7-46, IGLV2-23, IGLV1-44, IGKV1-12, IGLC3, TNFRSF17, IGKV3-20	120	455	19256	8.46418	4.31e-12	1.08e-12	1.08e-12
UP_KW_PTM	KW-1015~Disulfide bond	68	54.8387	5.84e-14	IGHV4-31, IGHV1-2, IGHV4-34, CTSZ, HMGB2, IGHV1-46, IGHV4-39, IFI30, IGHG2, IGKV1-17, FCGRT, IGLV7-46, IGKV1-12, IGLC3, CD38, CTSD, CTSB, IGHV3-74, IFNGR2, IGHV3-33, IGHV2-26, PDIA6, PDIA4, IGHV1-18, IGKV2D-29, IGKV2D-28, SLC7A7, IGKV1-27, NPC2, CD300E, CD302, IGHV2-70, IGHV6-1, LRP1, IGKV2D-30, IGHV3-43, FPR1, IGHV4-59, RETN, LILRA5, IGKC, IGLV5-45, IGKV1-39, IGLV2-14, PRDX1, IGLV1-44, TNFRSF17,…	110	3870	14237	2.27417	1.17e-12	1.23e-12	1.23e-12
GOTERM_CC_DIRECT	GO:0005615~extracellular space	41	33.0645	6.77e-13	IGKV2D-30, LRRK2, CTSZ, HMGB2, TNFAIP2, HBB, RETN, LILRA5, IGHG2, IGLV5-45, IGKC, IGKV1-39, IGKV1-17, IGLV2-14, FCGRT, IGLV7-46, PRDX1, IGLV1-44, IGKV1-12, IGLC3, CTSD, CTSB, CRTAP, IGKV1-9, IGKV2D-40, TNFSF13, IGKV1D-16, IGLV7-43, PDIA6, IGKV1D-13, PDIA4, MANF, IGKV2D-29, IGKV2D-28, IGKV1-27, FABP5, NPC2, IGLV2-23, TGFBI, CALR, IGKV3-20	123	1931	20521	3.54238	1.25e-10	4.17e-11	3.97e-11
UP_KW_DOMAIN	KW-0732~Signal	61	49.1935	3.03e-11	FKBP11, IGHV4-31, IGHV1-2, IGHV4-34, CTSZ, HBB, IGHV1-46, IGHV4-39, IFI30, IGKV1-17, FCGRT, IGLV7-46, IGKV1-12, CTSD, CTSB, IGHV3-74, IFNGR2, IGHV3-33, IGHV2-26, PDIA6, PDIA4, IGHV1-18, IGKV2D-29, IGKV2D-28, IGKV1-27, NPC2, CD300E, CD302, IGHV2-70, IGHV6-1, LRP1, IGKV2D-30, IGHV3-43, IGHV4-59, RETN, LILRA5, IGLV5-45, IGKV1-39, IGLV2-14, IGLV1-44, IGHV1-69D, TXNDC5, IGHV4-61, CRTAP, IGKV1-9, SDF2L…	96	4412	14600	2.10269	4.24e-10	2.12e-10	2.12e-10
GOTERM_CC_DIRECT	GO:0005886~plasma membrane	67	54.0323	6.07e-11	YWHAE, IGHV4-31, NCF1, LRRK2, IGHV1-2, IGHV4-34, CTSZ, IGHV1-46, IGHV4-39, IGHG2, IGKV1-17, BASP1, IGLV7-46, IGKV1-12, IGLC3, CD38, CDV3, IGHV3-74, SYK, IFNGR2, IGHV3-33, IGHV2-26, PDIA6, IGHV1-18, HCK, IGKV2D-29, RAB31, DOK3, IGKV2D-28, SLC7A7, IGKV1-27, CD300E, IGHV2-70, IGHV6-1, LRP1, IGKV2D-30, IGHV3-43, BRI3, FPR1, IGHV4-59, PRAM1, GNAI2, LILRA5, IGKC, IGLV5-45, IGKV1-39, IGLV2-14, IGLV1-44,…	123	5395	20521	2.07194	1.12e-08	2.81e-09	2.67e-09
UP_KW_CELLULAR_COMPONENT	KW-1003~Cell membrane	58	46.7742	1.5e-10	IGHV4-31, IGHV1-2, IGHV4-34, IGHV1-46, IGHV4-39, IGHG2, IGKV1-17, FCGRT, BASP1, IGLV7-46, IGKV1-12, IGLC3, CTSB, IGHV3-74, SYK, IFNGR2, IGHV3-33, IGHV2-26, PDIA6, IGHV1-18, HCK, IGKV2D-29, DOK3, IGKV2D-28, SLC7A7, IGKV1-27, CD300E, KCTD12, IGHV2-70, IGHV6-1, LRP1, IGKV2D-30, IGHV3-43, FPR1, IGHV4-59, GNAI2, LILRA5, IGKC, IGLV5-45, IGKV1-39, IGLV2-14, IGLV1-44, TNFRSF17, IGHV1-69D, IGHV4-61, IGKV1…	116	4020	17910	2.22761	3.61e-09	1.2e-09	1.05e-09
INTERPRO	IPR003599:Ig_sub	20	16.129	3.1e-10	IGKV1-9, IGKV1D-16, PILRA, IGLV7-43, LILRB3, IGKV1D-13, LILRA5, IGKV2D-29, FCGR2A, IGKV1-27, IGLV5-45, IGKV1-39, IGKV1-17, IGLV2-14, IGLV7-46, IGLV2-23, IGLV1-44, IGKV1-12, CD300E, IGKV3-20	123	529	20603	6.33286	9.06e-08	1.81e-08	1.78e-08
GOTERM_CC_DIRECT	GO:0070062~extracellular exosome	38	30.6452	4.26e-09	YWHAE, LRRK2, CTSZ, HBB, CAPG, RETN, GNAI2, HEBP2, IGHG2, ALDH2, IGKC, IGKV1-39, IGKV1-17, IGLV2-14, BASP1, PRDX1, IGLC3, COTL1, CD38, CTSD, TXNDC5, CTSB, GCA, IGKV2D-40, NCOA3, ALYREF, TNFSF13, PILRA, PGD, PDIA6, IGKV2D-28, FABP5, NPC2, TGFBI, CALR, TKT, IGKV3-20, ITM2C	123	2241	20521	2.82901	7.87e-07	1.57e-07	1.5e-07
SMART	SM00409:IG	20	16.129	2.28e-08	IGKV1-9, IGKV1D-16, PILRA, IGLV7-43, LILRB3, IGKV1D-13, LILRA5, IGKV2D-29, FCGR2A, IGKV1-27, IGLV5-45, IGKV1-39, IGKV1-17, IGLV2-14, IGLV7-46, IGLV2-23, IGLV1-44, IGKV1-12, CD300E, IGKV3-20	86	529	10690	4.69952	1.28e-06	6.4e-07	6.4e-07
UP_SEQ_FEATURE	REGION:Framework-2	6	4.83871	7.37e-08	IGKV2D-28, IGKV1-39, IGKV1-17, IGKV1D-16, IGLV7-43, IGKV3-20	123	19	20562	52.7908	3.61e-05	6.02e-06	5.94e-06
UP_SEQ_FEATURE	REGION:Complementarity-determining-2	6	4.83871	7.37e-08	IGKV2D-28, IGKV1-39, IGKV1-17, IGKV1D-16, IGLV7-43, IGKV3-20	123	19	20562	52.7908	3.61e-05	6.02e-06	5.94e-06
UP_SEQ_FEATURE	REGION:Framework-3	6	4.83871	7.37e-08	IGKV2D-28, IGKV1-39, IGKV1-17, IGKV1D-16, IGLV7-43, IGKV3-20	123	19	20562	52.7908	3.61e-05	6.02e-06	5.94e-06
UP_SEQ_FEATURE	REGION:Complementarity-determining-1	6	4.83871	7.37e-08	IGKV2D-28, IGKV1-39, IGKV1-17, IGKV1D-16, IGLV7-43, IGKV3-20	123	19	20562	52.7908	3.61e-05	6.02e-06	5.94e-06
UP_SEQ_FEATURE	REGION:Framework-1	6	4.83871	7.37e-08	IGKV2D-28, IGKV1-39, IGKV1-17, IGKV1D-16, IGLV7-43, IGKV3-20	123	19	20562	52.7908	3.61e-05	6.02e-06	5.94e-06
UP_KW_PTM	KW-0873~Pyrrolidone carboxylic acid	10	8.06452	8.19e-08	IGHV2-70, IGLV2-14, IGHV3-33, IGHV3-11, IGLV1-44, IGHV1-2, IGLV2-23, IGHV4-59, IGHV1-69D, IGHV2-26	110	102	14237	12.6889	1.64e-06	8.6e-07	8.6e-07
UP_SEQ_FEATURE	REGION:Complementarity-determining-3	5	4.03226	2.03e-06	IGKV2D-28, IGKV1-39, IGKV1D-16, IGLV7-43, IGKV3-20	123	16	20562	52.2409	0.000995	0.000142	0.00014
GOTERM_CC_DIRECT	GO:0042470~melanosome	8	6.45161	2.55e-06	RAB32, YWHAE, PRDX1, CAPG, PDIA6, CTSD, PDIA4, CTSB	123	102	20521	13.0853	0.000472	7.32e-05	6.96e-05
GOTERM_CC_DIRECT	GO:0072562~blood microparticle	9	7.25806	2.77e-06	IGKV2D-28, IGHG2, IGKC, IGKV1-39, IGKV1-17, IGKV2D-40, IGLC3, HBB, IGKV3-20	123	147	20521	10.2145	0.000512	7.32e-05	6.96e-05
UP_KW_CELLULAR_COMPONENT	KW-0472~Membrane	77	62.0968	1.7e-05	FKBP11, IGHV4-31, SPI1, NCF1, LRRK2, IGHV1-2, IGHV4-34, HBB, IGHV1-46, IGHV4-39, IGHG2, IGKV1-17, FCGRT, BASP1, IGLV7-46, IGKV1-12, IGLC3, CD38, CTSB, IGHV3-74, SYK, IFNGR2, IGHV3-33, SSR3, IGHV2-26, PDIA6, IGHV1-18, RAB32, HCK, IGKV2D-29, RAB31, DOK3, IGKV2D-28, SLC7A7, IGKV1-27, CD300E, KCTD12, CD302, IGHV2-70, IGHV6-1, LRP1, IGKV2D-30, IGHV3-43, BRI3, DERL3, FPR1, IGHV4-59, UBE2J1, GNAI2, LILR…	116	8328	17910	1.42754	0.000408	0.000102	8.93e-05
KEGG_PATHWAY	hsa04141:Protein processing in endoplasmic reticulum	8	6.45161	5.54e-05	DERL3, OSTC, SSR3, CALR, PDIA6, PDIA4, UBE2J1, TXNDC5	52	170	8662	7.83891	0.00855684	0.00859342	0.00859342
KEGG_PATHWAY	hsa04380:Osteoclast differentiation	7	5.64516	0.00013	SPI1, FCGR2A, SYK, NCF1, IFNGR2, LILRB3, LILRA5	52	135	8662	8.63732	0.0199236	0.0100617	0.0100617
GOTERM_CC_DIRECT	GO:0035578~azurophil granule lumen	6	4.83871	0.000211	HEBP2, GCA, FABP5, NPC2, RETN, TXNDC5	123	91	20521	11.0003	0.0383749	0.00489081	0.00465288
INTERPRO	IPR005788:PDI_thioredoxin-like_dom	3	2.41935	0.000344	PDIA6, PDIA4, TXNDC5	123	5	20603	100.502	0.0955165	0.016729	0.0164425
GOTERM_CC_DIRECT	GO:0030667~secretory granule membrane	6	4.83871	0.00036	FCGR2A, RAB31, DOK3, FABP5, FPR1, LILRB3	123	102	20521	9.81396	0.0643784	0.00739247	0.00703284
UP_SEQ_FEATURE	MOTIF:Prevents secretion from ER	5	4.03226	0.000365	SDF2L1, CALR, PDIA6, PDIA4, TXNDC5	123	57	20562	14.6641	0.163984	0.0223844	0.0221103
UP_KW_DOMAIN	KW-0676~Redox-active center	5	4.03226	0.000415	PRDX1, IFI30, PDIA6, PDIA4, TXNDC5	96	54	14600	14.0818	0.00579054	0.00193539	0.00193539
GOTERM_BP_DIRECT	GO:0050853~B cell receptor signaling pathway	5	4.03226	0.000485	IGHG2, SYK, IGKC, IGLC3, CD38	120	59	19256	13.5989	0.2947	0.0698095	0.0697124
GOTERM_CC_DIRECT	GO:1904813~ficolin-1-rich granule lumen	6	4.83871	0.000909	CDA, CTSZ, COTL1, HBB, CTSD, CTSB	123	125	20521	8.0082	0.154799	0.0168105	0.0159927
UP_SEQ_FEATURE	DOMAIN:Thioredoxin 2	3	2.41935	0.00122321	PDIA6, PDIA4, TXNDC5	123	9	20562	55.7236	0.451046	0.0599374	0.0592035
UP_SEQ_FEATURE	DOMAIN:Thioredoxin 1	3	2.41935	0.00122321	PDIA6, PDIA4, TXNDC5	123	9	20562	55.7236	0.451046	0.0599374	0.0592035
UP_KW_CELLULAR_COMPONENT	KW-0458~Lysosome	10	8.06452	0.0014514	HCK, NPC2, BRI3, LRRK2, CTSZ, CALR, IFI30, CTSD, ITM2C, CTSB	116	416	17910	3.71146	0.0342583	0.00696672	0.00609588
INTERPRO	IPR013766:Thioredoxin_domain	4	3.22581	0.00170571	PRDX1, PDIA6, PDIA4, TXNDC5	123	40	20603	16.7504	0.392555	0.0711527	0.0699343
GOTERM_CC_DIRECT	GO:0005764~lysosome	8	6.45161	0.00193832	HCK, NPC2, LRRK2, CTSZ, IFI30, CTSD, ITM2C, CTSB	123	295	20521	4.5244	0.301582	0.0325991	0.0310132
UP_SEQ_FEATURE	DOMAIN:Thioredoxin	4	3.22581	0.00241122	PRDX1, PDIA6, PDIA4, TXNDC5	123	45	20562	14.8596	0.693619	0.107409	0.106094
GOTERM_CC_DIRECT	GO:0005788~endoplasmic reticulum lumen	8	6.45161	0.00255944	CRTAP, SDF2L1, CTSZ, CALR, PDIA6, PDIA4, MANF, TXNDC5	123	310	20521	4.30548	0.377557	0.0372797	0.0354661
GOTERM_CC_DIRECT	GO:0071735~IgG immunoglobulin complex	3	2.41935	0.00261966	IGHG2, IGKC, IGLC3	123	13	20521	38.5009	0.38447	0.0372797	0.0354661
UP_SEQ_FEATURE	DISULFID:Redox-active	4	3.22581	0.00384606	IFI30, PDIA6, PDIA4, TXNDC5	123	53	20562	12.6167	0.848656	0.157047	0.155124
GOTERM_BP_DIRECT	GO:0051090~regulation of sequence-specific DNA binding transcription factor activity	3	2.41935	0.00429433	HCK, SPI1, SYK	120	16	19256	30.0875	0.954692	0.514604	0.513888
INTERPRO	IPR017937:Thioredoxin_CS	3	2.41935	0.0044625	PDIA6, PDIA4, TXNDC5	123	17	20603	29.5595	0.729089	0.162881	0.160092
GOTERM_BP_DIRECT	GO:0002376~immune system process	4	3.22581	0.00528201	FCGR2A, IRF4, CD300E, LILRB3	120	57	19256	11.2608	0.977804	0.542538	0.541783
GOTERM_MF_DIRECT	GO:0003756~protein disulfide isomerase activity	3	2.41935	0.00567919	PDIA6, PDIA4, TXNDC5	114	19	18883	26.1537	0.74942	0.670088	0.670088
INTERPRO	IPR003006:Ig/MHC_CS	4	3.22581	0.00798864	IGHG2, IGKC, FCGRT, IGLC3	123	69	20603	9.71038	0.90387	0.259187	0.254749
BBID	79.B_cell_Activation	3	2.41935	0.00801887	IGHV4-31, IRF4, IGHV3-11	5	15	388	15.52	0.0394564	0.0320755	0.0320755
GOTERM_MF_DIRECT	GO:0015035~protein disulfide oxidoreductase activity	3	2.41935	0.00827269	PDIA6, PDIA4, TXNDC5	114	23	18883	21.6053	0.867162	0.670088	0.670088
GOTERM_BP_DIRECT	GO:0018279~protein N-linked glycosylation via asparagine	3	2.41935	0.00956394	DERL3, OSTC, UBE2J1	120	24	19256	20.0583	0.999002	0.859559	0.858363
INTERPRO	IPR003597:Ig_C1-set	4	3.22581	0.011163	IGHG2, IGKC, FCGRT, IGLC3	123	78	20603	8.58995	0.962294	0.313453	0.308086
INTERPRO	IPR012956:CARG-binding_factor_N	2	1.6129	0.0118082	HNRNPD, HNRNPAB	123	2	20603	167.504	0.968836	0.313453	0.308086
UP_SEQ_FEATURE	MUTAGEN:Q->L: No change in GTPase activity.	2	1.6129	0.0118316	RAB32, RAB31	123	2	20562	167.171	0.997068	0.445962	0.440501
GOTERM_BP_DIRECT	GO:0043313~regulation of neutrophil degranulation	2	1.6129	0.0123219	SYK, PRAM1	120	2	19256	160.467	0.999866	0.984384	0.983015
GOTERM_CC_DIRECT	GO:0005783~endoplasmic reticulum	14	11.2903	0.0189007	FKBP11, CRTAP, SDF2L1, IFNGR2, LRRK2, CTSZ, SSR3, PDIA6, PDIA4, MANF, RAB32, NPC2, CALR, TXNDC5	123	1147	20521	2.03638	0.970698	0.249759	0.237608
KEGG_PATHWAY	hsa04666:Fc gamma R-mediated phagocytosis	4	3.22581	0.0192368	HCK, FCGR2A, SYK, NCF1	52	97	8662	6.86915	0.950746	0.993903	0.993903
GOTERM_BP_DIRECT	GO:0036503~ERAD pathway	4	3.22581	0.0205323	SDF2L1, DERL3, CALR, UBE2J1	120	94	19256	6.82837	1	1	1
GOTERM_CC_DIRECT	GO:0043202~lysosomal lumen	4	3.22581	0.0207148	NPC2, IFI30, CTSD, TXNDC5	123	98	20521	6.80969	0.979194	0.255483	0.243054
SMART	SM00407:IGc1	4	3.22581	0.02173	IGHG2, IGKC, FCGRT, IGLC3	86	75	10690	6.62946	0.707795	0.405627	0.405627
INTERPRO	IPR003172:ML_dom	2	1.6129	0.023478	NPC2, LY86	123	4	20603	83.752	0.999029	0.571298	0.561516
UP_SEQ_FEATURE	DOMAIN:Thioredoxin 3	2	1.6129	0.0235244	PDIA4, TXNDC5	123	4	20562	83.5854	0.999991	0.804445	0.794594
GOTERM_BP_DIRECT	GO:0010557~positive regulation of macromolecule biosynthetic process	2	1.6129	0.0244933	HNRNPD, HNRNPAB	120	4	19256	80.2333	1	1	1
UP_SEQ_FEATURE	DOMAIN:Immunoglobulin V-set	3	2.41935	0.0246259	IGHV2-70, IGHV1-2, IGHV1-46	123	41	20562	12.232	0.999995	0.804445	0.794594
GOTERM_BP_DIRECT	GO:0032733~positive regulation of interleukin-10 production	3	2.41935	0.0277626	SYK, IRF4, LILRA5	120	42	19256	11.4619	1	1	1
GOTERM_BP_DIRECT	GO:0061077~chaperone-mediated protein folding	3	2.41935	0.0290012	FKBP11, CRTAP, PDIA4	120	43	19256	11.1953	1	1	1
GOTERM_MF_DIRECT	GO:0003723~RNA binding	16	12.9032	0.029753	YWHAE, SPI1, LRP1, ALYREF, HMGB2, MRPL12, TENT5C, HNRNPAB, YBX3, GSPT1, PDIA4, MANF, PRDX1, HNRNPD, KCTD12, CALR	114	1475	18883	1.79678	0.999351	1	1
SMART	SM00737:ML	2	1.6129	0.0314324	NPC2, LY86	86	4	10690	62.1512	0.832785	0.440054	0.440054
GOTERM_BP_DIRECT	GO:0032760~positive regulation of tumor necrosis factor production	4	3.22581	0.031526	FCGR2A, SYK, LRRK2, LILRA5	120	111	19256	5.78258	1	1	1
GOTERM_CC_DIRECT	GO:0071742~IgE immunoglobulin complex	2	1.6129	0.035149	IGKC, IGLC3	123	6	20521	55.6125	0.998666	0.361254	0.343679
GOTERM_CC_DIRECT	GO:0071738~IgD immunoglobulin complex	2	1.6129	0.035149	IGKC, IGLC3	123	6	20521	55.6125	0.998666	0.361254	0.343679
GOTERM_CC_DIRECT	GO:0071753~IgM immunoglobulin complex	2	1.6129	0.035149	IGKC, IGLC3	123	6	20521	55.6125	0.998666	0.361254	0.343679
GOTERM_CC_DIRECT	GO:0090575~RNA polymerase II transcription factor complex	4	3.22581	0.0386037	NFE2, MAFB, CEBPD, HNRNPAB	123	125	20521	5.3388	0.999313	0.375878	0.357592
UP_SEQ_FEATURE	DISULFID:Interchain (with a heavy chain)	2	1.6129	0.0408068	IGHG2, IGKC	123	7	20562	47.7631	1	1	0.989775
GOTERM_CC_DIRECT	GO:0071745~IgA immunoglobulin complex	2	1.6129	0.0408869	IGKC, IGLC3	123	7	20521	47.6678	0.999557	0.378203	0.359804
GOTERM_BP_DIRECT	GO:0031623~receptor internalization	3	2.41935	0.0410912	RAB31, SYK, LRP1	120	52	19256	9.25769	1	1	1
INTERPRO	IPR046347:bZIP_sf	3	2.41935	0.0421253	NFE2, MAFB, CEBPD	123	55	20603	9.13659	0.999997	0.851956	0.837368
UP_SEQ_FEATURE	DOMAIN:bZIP	3	2.41935	0.0422765	NFE2, MAFB, CEBPD	123	55	20562	9.1184	1	1	0.989775
KEGG_PATHWAY	hsa04142:Lysosome	4	3.22581	0.0423922	NPC2, CTSZ, CTSD, CTSB	52	132	8662	5.04779	0.998786	1	1
UP_KW_LIGAND	KW-0342~GTP-binding	5	4.03226	0.0435122	RAB32, RAB31, LRRK2, GSPT1, GNAI2	26	375	6921	3.54923	0.551017	0.663021	0.663021
INTERPRO	IPR004827:bZIP	3	2.41935	0.0435201	NFE2, MAFB, CEBPD	123	56	20603	8.97343	0.999998	0.851956	0.837368
UP_SEQ_FEATURE	REGION:Basic motif	3	2.41935	0.0436759	NFE2, MAFB, CEBPD	123	56	20562	8.95557	1	1	0.989775
INTERPRO	IPR036249:Thioredoxin-like_sf	4	3.22581	0.0437649	PRDX1, PDIA6, PDIA4, TXNDC5	123	132	20603	5.07588	0.999998	0.851956	0.837368
GOTERM_CC_DIRECT	GO:1904724~tertiary granule lumen	3	2.41935	0.0438326	CDA, HBB, CTSD	123	56	20521	8.93772	0.99975	0.386144	0.367359
UP_KW_MOLECULAR_FUNCTION	KW-0413~Isomerase	4	3.22581	0.0442029	FKBP11, PDIA6, PDIA4, TXNDC5	61	156	11872	4.99033	0.850252	1	1
GOTERM_BP_DIRECT	GO:0045087~innate immune response	8	6.45161	0.0455902	HCK, PPP1R14B, SYK, NCF1, LY86, HMGB2, NAIP, LILRA5	120	528	19256	2.43131	1	1	1
UP_KW_MOLECULAR_FUNCTION	KW-0390~IgG-binding protein	2	1.6129	0.0494234	FCGR2A, FCGRT	61	10	11872	38.9246	0.881024	1	1
GOTERM_MF_DIRECT	GO:0000987~core promoter proximal region sequence-specific DNA binding	3	2.41935	0.0501806	NFE2, SPI1, HMGB2	114	60	18883	8.28202	0.999996	1	1
GOTERM_CC_DIRECT	GO:0035580~specific granule lumen	3	2.41935	0.0541276	CTSZ, RETN, CTSD	123	63	20521	7.94464	0.999966	0.455164	0.433021
GOTERM_BP_DIRECT	GO:1904153~negative regulation of retrograde protein transport, ER to cytosol	2	1.6129	0.0542748	DERL3, UBE2J1	120	9	19256	35.6593	1	1	1
UP_KW_CELLULAR_COMPONENT	KW-0256~Endoplasmic reticulum	15	12.0968	0.0550919	SDF2L1, IFNGR2, DERL3, LRRK2, SSR3, PDIA6, PDIA4, MANF, UBE2J1, NPC2, OSTC, CALR, CLPTM1L, SEC11C, TXNDC5	116	1367	17910	1.69418	0.743345	0.220368	0.192822
INTERPRO	IPR025661:Pept_asp_AS	2	1.6129	0.0576737	CTSZ, CTSB	123	10	20603	33.5008	1	1	0.986254
GOTERM_MF_DIRECT	GO:0005518~collagen binding	3	2.41935	0.0578545	CRTAP, TGFBI, CTSB	114	65	18883	7.64494	0.999999	1	1
GOTERM_CC_DIRECT	GO:0033018~sarcoplasmic reticulum lumen	2	1.6129	0.0578981	CALR, MANF	123	10	20521	33.3675	0.999984	0.465702	0.443046
GOTERM_MF_DIRECT	GO:0050786~RAGE receptor binding	2	1.6129	0.0582697	FPR1, HMGB2	114	10	18883	33.1281	1	1	1
GOTERM_BP_DIRECT	GO:0050764~regulation of phagocytosis	2	1.6129	0.060122	HCK, SYK	120	10	19256	32.0933	1	1	1
GOTERM_BP_DIRECT	GO:0090382~phagosome maturation	2	1.6129	0.060122	RAB32, RAB31	120	10	19256	32.0933	1	1	1
GOTERM_MF_DIRECT	GO:0004197~cysteine-type endopeptidase activity	3	2.41935	0.0610313	CTSZ, CTSD, CTSB	114	67	18883	7.41673	1	1	1
UP_SEQ_FEATURE	DOMAIN:Cytosolic fatty-acid binding proteins	2	1.6129	0.0633788	RBP7, FABP5	123	11	20562	30.3947	1	1	0.989775
GOTERM_CC_DIRECT	GO:0034663~endoplasmic reticulum chaperone complex	2	1.6129	0.0635018	SDF2L1, PDIA6	123	11	20521	30.3341	0.999995	0.489493	0.46568
SMART	SM00338:BRLZ	3	2.41935	0.0663406	NFE2, MAFB, CEBPD	86	53	10690	7.03598	0.978593	0.743015	0.743015
UP_SEQ_FEATURE	DOMAIN:Peptidase C1A papain C-terminal	2	1.6129	0.068939	CTSZ, CTSB	123	12	20562	27.8618	1	1	0.989775
GOTERM_MF_DIRECT	GO:0019864~IgG binding	2	1.6129	0.0695132	FCGR2A, FCGRT	114	12	18883	27.6067	1	1	1
GOTERM_CC_DIRECT	GO:0016323~basolateral plasma membrane	5	4.03226	0.0704985	SLC7A7, LRP1, LRRK2, CD38, NAIP	123	261	20521	3.19612	0.999999	0.521689	0.496309
GOTERM_BP_DIRECT	GO:0010977~negative regulation of neuron projection development	3	2.41935	0.0714487	LRRK2, CD38, ITM2C	120	71	19256	6.78028	1	1	1
GOTERM_BP_DIRECT	GO:0006098~pentose-phosphate shunt	2	1.6129	0.0717091	PGD, TKT	120	12	19256	26.7444	1	1	1
UP_KW_LIGAND	KW-0446~Lipid-binding	4	3.22581	0.073669	NCF1, FABP5, PRAM1, MANF	26	273	6921	3.90025	0.747773	0.663021	0.663021
INTERPRO	IPR000668:Peptidase_C1A_C	2	1.6129	0.0743235	CTSZ, CTSB	123	13	20603	25.7699	1	1	0.986254
INTERPRO	IPR004826:bZIP_Maf	2	1.6129	0.0743235	NFE2, MAFB	123	13	20603	25.7699	1	1	0.986254
INTERPRO	IPR013128:Peptidase_C1A	2	1.6129	0.0743235	CTSZ, CTSB	123	13	20603	25.7699	1	1	0.986254
GOTERM_CC_DIRECT	GO:0012505~endomembrane system	4	3.22581	0.0744706	RAB32, RAB31, TNFRSF17, CLPTM1L	123	164	20521	4.0692	0.999999	0.529887	0.504108
KEGG_PATHWAY	hsa05140:Leishmaniasis	3	2.41935	0.0752236	FCGR2A, NCF1, IFNGR2	52	77	8662	6.49001	0.999995	1	1
UP_SEQ_FEATURE	PROPEP:Activation peptide	3	2.41935	0.0766482	CTSZ, CTSD, CTSB	123	77	20562	6.51315	1	1	0.989775
KEGG_PATHWAY	hsa04612:Antigen processing and presentation	3	2.41935	0.0769208	CALR, IFI30, CTSB	52	78	8662	6.4068	0.999996	1	1
GOTERM_BP_DIRECT	GO:0045893~positive regulation of transcription, DNA-templated	9	7.25806	0.0770005	NFE2, MAFB, NCF1, IRF4, HNRNPD, HMGB2, CD38, MRPL12, HNRNPAB	120	718	19256	2.01142	1	1	1
GOTERM_BP_DIRECT	GO:0060333~interferon-gamma-mediated signaling pathway	2	1.6129	0.0774494	HCK, IFNGR2	120	13	19256	24.6872	1	1	1
GOTERM_BP_DIRECT	GO:0030433~ubiquitin-dependent ERAD pathway	3	2.41935	0.0785455	DERL3, CALR, UBE2J1	120	75	19256	6.41867	1	1	1
UP_SEQ_FEATURE	SITE:Cleavage; by furin	2	1.6129	0.0799614	TNFSF13, ITM2C	123	14	20562	23.8815	1	1	0.989775
KEGG_PATHWAY	hsa04662:B cell receptor signaling pathway	3	2.41935	0.0873542	SYK, LILRB3, LILRA5	52	84	8662	5.94918	0.999999	1	1
GOTERM_BP_DIRECT	GO:2000767~positive regulation of cytoplasmic translation	2	1.6129	0.0888247	HNRNPD, YBX3	120	15	19256	21.3956	1	1	1
KEGG_PATHWAY	hsa05152:Tuberculosis	4	3.22581	0.0891352	FCGR2A, SYK, IFNGR2, CTSD	52	180	8662	3.70171	0.999999	1	1
UP_KW_DISEASE	KW-0656~Proto-oncogene	4	3.22581	0.0921481	HCK, SPI1, MAFB, TNFRSF17	23	235	4749	3.51452	0.880785	1	1
GOTERM_BP_DIRECT	GO:0006457~protein folding	4	3.22581	0.0932585	CALR, PDIA6, PDIA4, TXNDC5	120	174	19256	3.68889	1	1	1
GOTERM_BP_DIRECT	GO:0045579~positive regulation of B cell differentiation	2	1.6129	0.09446	SPI1, SYK	120	16	19256	20.0583	1	1	1
GOTERM_BP_DIRECT	GO:0045444~fat cell differentiation	3	2.41935	0.0952614	MAFB, CEBPD, RETN	120	84	19256	5.73095	1	1	1
INTERPRO	IPR031259:ILBP	2	1.6129	0.0960701	RBP7, FABP5	123	17	20603	19.7064	1	1	0.986254
INTERPRO	IPR000463:Fatty_acid-bd	2	1.6129	0.0960701	RBP7, FABP5	123	17	20603	19.7064	1	1	0.986254
INTERPRO	IPR008917:TF_DNA-bd_sf	2	1.6129	0.0960701	NFE2, MAFB	123	17	20603	19.7064	1	1	0.986254
SMART	SM00645:Pept_C1	2	1.6129	0.0986299	CTSZ, CTSB	86	13	10690	19.1234	0.997018	0.920545	0.920545
