## Supplemental Table 3 for "Single-cell RNA sequencing unraveled the expression heterogeneity of hematopoietic stem and progenitor cells and lymphoid cell development dysregulation in childhood asthma"

### Sheet: A1_down_GO
GO analysis of 33 specific downregulated genes in A1
Category	Term	Count	%	PValue	Genes	List Total	Pop Hits	Pop Total	Fold Enrichment	Bonferroni	Benjamini	FDR
GOTERM_CC_DIRECT	GO:0009897~external side of plasma membrane	7	53.8462	2.49224e-08	FCRLA, CD79B, FCER2, CD74, CD79A, CD19, MS4A1	12	407	20521	29.4118	9.71973e-07	9.71973e-07	8.97206e-07
GOTERM_BP_DIRECT	GO:0050853~B cell receptor signaling pathway	5	38.4615	2.58091e-08	CD79B, CD79A, BANK1, CD19, MS4A1	12	59	19256	135.989	2.50348e-06	2.50348e-06	2.42606e-06
INTERPRO	IPR003599:Ig_sub	7	53.8462	1.15348e-07	FCRLA, VPREB3, CD79B, CD79A, IGLV3-10, CD19, IGLV2-23	12	529	20603	22.7191	3.80647e-06	3.80648e-06	3.80648e-06
GOTERM_BP_DIRECT	GO:0006955~immune response	7	53.8462	1.17336e-07	FCRLA, VPREB3, CD79B, FCER2, CD74, IGLV3-10, IGLV2-23	12	496	19256	22.6465	1.13815e-05	5.69078e-06	5.51478e-06
INTERPRO	IPR007110:Ig-like_dom	7	53.8462	9.9666e-07	FCRLA, VPREB3, CD79B, CD79A, IGLV3-10, CD19, IGLV2-23	12	763	20603	15.7515	3.28893e-05	1.64449e-05	1.64449e-05
SMART	SM00409:IG	7	53.8462	1.05584e-06	FCRLA, VPREB3, CD79B, CD79A, IGLV3-10, CD19, IGLV2-23	10	529	10690	14.1456	7.39088e-06	7.3909e-06	7.3909e-06
INTERPRO	IPR036179:Ig-like_dom_sf	7	53.8462	2.0749e-06	FCRLA, VPREB3, CD79B, CD79A, IGLV3-10, CD19, IGLV2-23	12	865	20603	13.8941	6.84695e-05	2.28239e-05	2.28239e-05
UP_KW_DOMAIN	KW-0393~Immunoglobulin domain	7	53.8462	9.0013e-06	FCRLA, VPREB3, CD79B, CD79A, IGLV3-10, CD19, IGLV2-23	12	790	14600	10.7806	7.20081e-05	7.20104e-05	7.20104e-05
INTERPRO	IPR013783:Ig-like_fold	7	53.8462	9.24167e-06	FCRLA, VPREB3, CD79B, CD79A, IGLV3-10, CD19, IGLV2-23	12	1119	20603	10.7403	0.00030493	7.62438e-05	7.62438e-05
UP_SEQ_FEATURE	DOMAIN:Ig-like	6	46.1538	1.42014e-05	FCRLA, VPREB3, CD79A, IGLV3-10, CD19, IGLV2-23	12	670	20562	15.3448	0.00106455	0.0010651	0.0010509
KEGG_PATHWAY	hsa04662:B cell receptor signaling pathway	4	30.7692	1.72317e-05	CD79B, CD79A, BANK1, CD19	7	84	8662	58.9252	0.000137845	0.000137853	0.000137853
UP_KW_BIOLOGICAL_PROCESS	KW-1064~Adaptive immunity	6	46.1538	1.94139e-05	CD79B, CD74, CD79A, IGLV3-10, CD19, IGLV2-23	10	514	11447	13.3623	0.00013589	0.000135898	0.000135898
UP_KW_CELLULAR_COMPONENT	KW-1003~Cell membrane	9	69.2308	4.61805e-05	CD79B, FCER2, CD74, CD79A, IGLV3-10, CD19, HVCN1, IGLV2-23, MS4A1	10	4020	17910	4.0097	0.000415547	0.000415624	0.000415624
GOTERM_BP_DIRECT	GO:0042113~B cell activation	3	23.0769	0.000184936	CD79A, BANK1, MS4A1	12	36	19256	133.722	0.0177805	0.0059796	0.00579466
UP_KW_PTM	KW-1015~Disulfide bond	10	76.9231	0.000253093	FCRLA, VPREB3, CD79B, FCER2, CD74, CD79A, IGLV3-10, CD19, IGLV2-23, MS4A1	12	3870	14237	3.06568	0.0017703	0.00202474	0.00202474
UP_KW_BIOLOGICAL_PROCESS	KW-0391~Immunity	6	46.1538	0.000390318	CD79B, CD74, CD79A, IGLV3-10, CD19, IGLV2-23	10	961	11447	7.14693	0.00272903	0.00136611	0.00136611
GOTERM_BP_DIRECT	GO:0030183~B cell differentiation	3	23.0769	0.00113071	CD79B, CD79A, MS4A1	12	89	19256	54.0899	0.103933	0.0219357	0.0212573
GOTERM_BP_DIRECT	GO:0002377~immunoglobulin production	3	23.0769	0.00113071	VPREB3, IGLV3-10, IGLV2-23	12	89	19256	54.0899	0.103933	0.0219357	0.0212573
INTERPRO	IPR039695:CD79a/CD79b	2	15.3846	0.00160093	CD79B, CD79A	12	3	20603	1144.61	0.0514996	0.00997912	0.00997912
GOTERM_CC_DIRECT	GO:0071755~IgM B cell receptor complex	2	15.3846	0.00160733	CD79B, CD79A	12	3	20521	1140.06	0.0608087	0.022043	0.0203474
GOTERM_CC_DIRECT	GO:0005886~plasma membrane	9	69.2308	0.00169562	CD79B, FCER2, CD74, CD79A, IGLV3-10, CD19, HVCN1, IGLV2-23, MS4A1	12	5395	20521	2.85278	0.0640425	0.022043	0.0203474
INTERPRO	IPR013106:Ig_V-set	4	30.7692	0.00181439	VPREB3, CD79B, IGLV3-10, IGLV2-23	12	481	20603	14.2779	0.0581687	0.00997912	0.00997912
GOTERM_BP_DIRECT	GO:0002250~adaptive immune response	4	30.7692	0.00187738	CD79B, CD79A, IGLV3-10, IGLV2-23	12	455	19256	14.107	0.16663	0.030351	0.0294123
KEGG_PATHWAY	hsa04640:Hematopoietic cell lineage	3	23.0769	0.00188262	FCER2, CD19, MS4A1	7	99	8662	37.4978	0.0149621	0.00753048	0.00753048
UP_SEQ_FEATURE	TOPO_DOM:Extracellular	7	53.8462	0.00220019	CD79B, FCER2, CD74, CD79A, CD19, HVCN1, MS4A1	12	2978	20562	4.0277	0.152272	0.0825071	0.081407
BIOCARTA	h_bcrmolecule:B Cell Receptor Complex	2	15.3846	0.00246381	CD79B, CD79A	3	2	1623	541	0.00981889	0.00985525	0.00985525
GOTERM_CC_DIRECT	GO:0019815~B cell receptor complex	2	15.3846	0.00267757	CD79B, CD79A	12	5	20521	684.033	0.099284	0.0261063	0.0240981
GOTERM_MF_DIRECT	GO:0004888~transmembrane signaling receptor activity	3	23.0769	0.00276611	FCRLA, CD79B, CD79A	9	192	18883	32.783	0.0746269	0.0513086	0.0513086
GOTERM_MF_DIRECT	GO:0042802~identical protein binding	5	38.4615	0.0036649	CD79B, CD74, CD79A, HVCN1, MS4A1	9	1734	18883	6.04992	0.0976978	0.0513086	0.0513086
INTERPRO	IPR003110:Phos_immunorcpt_sig_ITAM	2	15.3846	0.00532738	CD79B, CD79A	12	10	20603	343.383	0.161611	0.0251148	0.0251148
UP_SEQ_FEATURE	DOMAIN:ITAM	2	15.3846	0.00587035	CD79B, CD79A	12	11	20562	311.545	0.356976	0.146759	0.144802
SMART	SM00077:ITAM	2	15.3846	0.00755453	CD79B, CD79A	10	9	10690	237.556	0.0516982	0.0264408	0.0264408
UP_SEQ_FEATURE	TOPO_DOM:Cytoplasmic	7	53.8462	0.0087069	CD79B, FCER2, CD74, CD79A, CD19, HVCN1, MS4A1	12	3882	20562	3.08977	0.481013	0.163254	0.161078
UP_KW_BIOLOGICAL_PROCESS	KW-0075~B-cell activation	2	15.3846	0.00939859	BANK1, MS4A1	10	12	11447	190.783	0.0639639	0.02193	0.02193
GOTERM_MF_DIRECT	GO:0023026~MHC class II protein complex binding	2	15.3846	0.0113839	CD74, MS4A1	9	27	18883	155.416	0.27427	0.10625	0.10625
UP_KW_CELLULAR_COMPONENT	KW-0472~Membrane	9	69.2308	0.0115233	CD79B, FCER2, CD74, CD79A, IGLV3-10, CD19, HVCN1, IGLV2-23, MS4A1	10	8328	17910	1.93552	0.0990556	0.0518548	0.0518548
GOTERM_CC_DIRECT	GO:0005771~multivesicular body	2	15.3846	0.024389	CD74, CD79A	12	46	20521	74.3514	0.61824	0.161979	0.149519
GOTERM_CC_DIRECT	GO:0070062~extracellular exosome	5	38.4615	0.0249198	CD79B, FCER2, CD74, CD19, MS4A1	12	2241	20521	3.81545	0.626258	0.161979	0.149519
KEGG_PATHWAY	hsa05340:Primary immunodeficiency	2	15.3846	0.0260423	CD79A, CD19	7	38	8662	65.1278	0.190306	0.0694461	0.0694461
GOTERM_BP_DIRECT	GO:0042100~B cell proliferation	2	15.3846	0.0265303	CD79A, MS4A1	12	47	19256	68.2837	0.926332	0.367634	0.356264
SMART	SM00406:IGv	3	23.0769	0.0294641	VPREB3, IGLV3-10, IGLV2-23	10	329	10690	9.74772	0.188887	0.0687496	0.0687496
UP_SEQ_FEATURE	CARBOHYD:O-linked (Xyl...) (chondroitin sulfate) serine	2	15.3846	0.0295606	FCER2, CD74	12	56	20562	61.1964	0.894651	0.443409	0.437497
BIOCARTA	h_ctcfPathway:CTCF: First Multivalent Nuclear Factor	2	15.3846	0.0305792	CD79B, CD79A	3	25	1623	43.28	0.11682	0.0552953	0.0552953
BIOCARTA	h_bcrPathway:BCR Signaling Pathway	2	15.3846	0.0414715	CD79B, CD79A	3	34	1623	31.8235	0.155849	0.0552953	0.0552953
UP_SEQ_FEATURE	TRANSMEM:Helical	7	53.8462	0.0451435	CD79B, FCER2, CD74, CD79A, CD19, HVCN1, MS4A1	12	5455	20562	2.19881	0.968714	0.564294	0.55677
GOTERM_BP_DIRECT	GO:0050731~positive regulation of peptidyl-tyrosine phosphorylation	2	15.3846	0.0486035	CD74, BANK1	12	87	19256	36.8889	0.992037	0.589317	0.571091
GOTERM_BP_DIRECT	GO:0016064~immunoglobulin mediated immune response	2	15.3846	0.0583872	CD74, CD19	12	105	19256	30.5651	0.997078	0.608249	0.589437
GOTERM_BP_DIRECT	GO:0009617~response to bacterium	2	15.3846	0.062706	BANK1, MS4A1	12	113	19256	28.4012	0.99813	0.608249	0.589437
UP_KW_PTM	KW-0654~Proteoglycan	2	15.3846	0.0731901	FCER2, CD74	12	98	14237	24.2126	0.412599	0.29276	0.29276
GOTERM_CC_DIRECT	GO:0005615~extracellular space	4	30.7692	0.0773544	VPREB3, IGLV3-10, IGLV2-23, MS4A1	12	1931	20521	3.54238	0.956713	0.38533	0.355689
GOTERM_CC_DIRECT	GO:0019814~immunoglobulin complex	2	15.3846	0.0790421	IGLV3-10, IGLV2-23	12	153	20521	22.354	0.959696	0.38533	0.355689
UP_KW_DOMAIN	KW-0732~Signal	7	53.8462	0.0806538	FCRLA, VPREB3, CD79B, CD79A, IGLV3-10, CD19, IGLV2-23	12	4412	14600	1.93034	0.489691	0.322615	0.322615
UP_KW_CELLULAR_COMPONENT	KW-0964~Secreted	4	30.7692	0.0855592	FCER2, CD74, IGLV3-10, IGLV2-23	10	2174	17910	3.29531	0.552905	0.202857	0.202857
UP_KW_CELLULAR_COMPONENT	KW-1280~Immunoglobulin	2	15.3846	0.0901587	IGLV3-10, IGLV2-23	10	187	17910	19.1551	0.572741	0.202857	0.202857
GOTERM_BP_DIRECT	GO:0043410~positive regulation of MAPK cascade	2	15.3846	0.0913905	CD74, BANK1	12	167	19256	19.2176	0.999908	0.805898	0.780974
