## Supplemental Table 4 for "Single-cell RNA sequencing unraveled the expression heterogeneity of hematopoietic stem and progenitor cells and lymphoid cell development dysregulation in childhood asthma"

### Sheet: A2_down_GO
GO analysis of 80 specific downregulated genes in A2
Supplemental_Table_3	Term	Count	%	PValue	Genes	List Total	Pop Hits	Pop Total	Fold Enrichment	Bonferroni	Benjamini	FDR
GOTERM_CC_DIRECT	GO:0019814~immunoglobulin complex	15	40.5405	1.7947e-21	IGHV3-74, IGHV3-53, IGHV1-2, IGHV4-39, IGHV1-18, IGLV1-51, IGLV3-27, IGLV1-40, IGKV1-27, IGLV6-57, IGLV1-36, IGLV2-14, IGLV3-21, IGLV1-44, IGKV2-30	36	153	20521	55.8851	1.11271e-19	1.11271e-19	1.07682e-19
UP_KW_CELLULAR_COMPONENT	KW-1280~Immunoglobulin	15	40.5405	7.6036e-20	IGHV3-74, IGHV3-53, IGHV1-2, IGHV4-39, IGHV1-18, IGLV1-51, IGLV3-27, IGLV1-40, IGKV1-27, IGLV6-57, IGLV1-36, IGLV2-14, IGLV3-21, IGLV1-44, IGKV2-30	34	187	17910	42.2539	1.14054e-18	1.14054e-18	1.14054e-18
GOTERM_MF_DIRECT	GO:0003823~antigen binding	13	35.1351	3.6673e-18	IGHV3-74, IGHV3-53, IGHV1-2, IGHV4-39, IGHV1-18, IGLV1-51, IGLV3-27, IGLV1-40, IGLV6-57, IGLV2-14, IGLV3-21, IGLV1-44, IGKV2-30	33	141	18883	52.7571	2.56711e-16	2.56711e-16	2.56711e-16
GOTERM_BP_DIRECT	GO:0006955~immune response	17	45.9459	1.18708e-17	IFITM3, CX3CR1, XBP1, IGHV3-53, FCRL6, IGHV1-2, IGHV4-39, IGLV1-51, IGLV3-27, IGLV1-40, IGKV1-27, IGLV6-57, IGLV1-36, IGLV2-14, IGLV3-21, IGLV1-44, IGKV2-30	33	496	19256	19.9995	3.54938e-15	3.54938e-15	3.53751e-15
UP_KW_BIOLOGICAL_PROCESS	KW-1064~Adaptive immunity	18	48.6486	5.13595e-17	CX3CR1, ANXA1, IGHV3-74, IGHV3-53, IGHV1-2, TRGV9, IGHV4-39, IGHV1-18, IGLV1-51, IGLV3-27, IGLV1-40, IGKV1-27, IGLV6-57, IGLV1-36, IGLV2-14, IGLV3-21, IGLV1-44, IGKV2-30	28	514	11447	14.3167	1.28399e-15	1.28399e-15	1.28399e-15
UP_KW_BIOLOGICAL_PROCESS	KW-0391~Immunity	21	56.7568	1.22601e-16	IFITM3, CX3CR1, ANXA1, IGHV3-74, IGHV3-53, APOBEC3G, IGHV1-2, ISG15, TRGV9, IGHV4-39, IGHV1-18, IGLV1-51, IGLV3-27, IGLV1-40, IGKV1-27, IGLV6-57, IGLV1-36, IGLV2-14, IGLV3-21, IGLV1-44, IGKV2-30	28	961	11447	8.93366	2.77556e-15	1.53251e-15	1.53251e-15
SMART	SM00406:IGv	16	43.2432	1.86777e-16	IGHV3-74, IGHV3-53, IGHV1-2, TRGV9, IGHV4-39, IGHV1-18, IGLV1-51, IGLV3-27, IGLV1-40, IGKV1-27, IGLV6-57, IGLV1-36, IGLV2-14, IGLV3-21, IGLV1-44, IGKV2-30	28	329	10690	18.5671	3.77476e-15	3.17521e-15	3.17521e-15
INTERPRO	IPR013106:Ig_V-set	16	43.2432	9.2565e-16	IGHV3-74, IGHV3-53, IGHV1-2, TRGV9, IGHV4-39, IGHV1-18, IGLV1-51, IGLV3-27, IGLV1-40, IGKV1-27, IGLV6-57, IGLV1-36, IGLV2-14, IGLV3-21, IGLV1-44, IGKV2-30	37	481	20603	18.5227	6.92779e-14	7.22007e-14	7.22007e-14
UP_SEQ_FEATURE	DOMAIN:Ig-like	17	45.9459	5.40978e-15	IGHV3-74, IGHV3-53, FCRL6, IGHV1-2, TRGV9, IGHV4-39, IGHV1-18, IGLV1-51, IGLV3-27, IGLV1-40, IGKV1-27, IGLV6-57, IGLV1-36, IGLV2-14, IGLV3-21, IGLV1-44, IGKV2-30	37	670	20562	14.1006	9.13936e-13	9.08843e-13	9.08843e-13
GOTERM_BP_DIRECT	GO:0002377~immunoglobulin production	10	27.027	1.62907e-14	IGLV1-51, IGLV3-27, IGLV1-40, IGKV1-27, IGLV1-36, IGLV6-57, IGLV3-21, IGLV2-14, IGLV1-44, IGKV2-30	33	89	19256	65.5635	4.87976e-12	2.43545e-12	2.42731e-12
INTERPRO	IPR007110:Ig-like_dom	17	45.9459	3.9263e-14	IGHV3-74, IGHV3-53, FCRL6, IGHV1-2, TRGV9, IGHV4-39, IGHV1-18, IGLV1-51, IGLV3-27, IGLV1-40, IGKV1-27, IGLV6-57, IGLV1-36, IGLV2-14, IGLV3-21, IGLV1-44, IGKV2-30	37	763	20603	12.4066	3.06555e-12	1.53126e-12	1.53126e-12
INTERPRO	IPR036179:Ig-like_dom_sf	17	45.9459	2.70168e-13	IGHV3-74, IGHV3-53, FCRL6, IGHV1-2, TRGV9, IGHV4-39, IGHV1-18, IGLV1-51, IGLV3-27, IGLV1-40, IGKV1-27, IGLV6-57, IGLV1-36, IGLV2-14, IGLV3-21, IGLV1-44, IGKV2-30	37	865	20603	10.9436	2.10691e-11	7.02437e-12	7.02437e-12
UP_KW_DOMAIN	KW-0393~Immunoglobulin domain	17	45.9459	1.23811e-12	IGHV3-74, IGHV3-53, FCRL6, IGHV1-2, TRGV9, IGHV4-39, IGHV1-18, IGLV1-51, IGLV3-27, IGLV1-40, IGKV1-27, IGLV6-57, IGLV1-36, IGLV2-14, IGLV3-21, IGLV1-44, IGKV2-30	33	790	14600	9.52052	1.48574e-11	1.48573e-11	1.48573e-11
GOTERM_BP_DIRECT	GO:0002250~adaptive immune response	13	35.1351	3.8601e-12	CX3CR1, ANXA1, TRGV9, IGLV1-51, IGLV3-27, IGLV1-40, IGKV1-27, IGLV6-57, IGLV1-36, IGLV2-14, IGLV3-21, IGLV1-44, IGKV2-30	33	455	19256	16.6719	1.15418e-09	3.84723e-10	3.83437e-10
INTERPRO	IPR013783:Ig-like_fold	17	45.9459	1.34629e-11	IGHV3-74, IGHV3-53, FCRL6, IGHV1-2, TRGV9, IGHV4-39, IGHV1-18, IGLV1-51, IGLV3-27, IGLV1-40, IGKV1-27, IGLV6-57, IGLV1-36, IGLV2-14, IGLV3-21, IGLV1-44, IGKV2-30	37	1119	20603	8.45956	1.05011e-09	2.62527e-10	2.62527e-10
UP_KW_CELLULAR_COMPONENT	KW-0964~Secreted	19	51.3514	5.20123e-09	ANXA1, IGHV3-74, IGHV3-53, IGHV1-2, ISG15, IGHV4-39, IGHV1-18, ADGRG1, IGLV1-51, IGLV3-27, IGLV1-40, IGKV1-27, IGLV6-57, IGLV1-36, IGLV2-14, IGLV3-21, IGLV1-44, XCL2, IGKV2-30	34	2174	17910	4.60374	7.80185e-08	3.90093e-08	3.90093e-08
UP_KW_CELLULAR_COMPONENT	KW-1003~Cell membrane	24	64.8649	9.48365e-09	IFITM3, CX3CR1, ANXA1, IGHV3-74, IGHV3-53, FCRL6, IGHV1-2, TRGV9, IGHV4-39, RHOC, IGHV1-18, ADGRG1, IGLV1-51, IGLV3-27, IGLV1-40, IGKV1-27, IGLV6-57, IGLV1-36, IGLV2-14, IGLV3-21, IGLV1-44, S1PR5, CLIC1, IGKV2-30	34	4020	17910	3.14486	1.42255e-07	4.74182e-08	4.74182e-08
GOTERM_CC_DIRECT	GO:0005576~extracellular region	18	48.6486	1.72489e-08	ANXA1, IGHV3-74, IGHV3-53, IGHV1-2, PLEK, ISG15, IGHV4-39, IGHV1-18, ADGRG1, IGLV1-51, IGLV3-27, IGLV1-40, IGLV6-57, IGLV2-14, IGLV3-21, IGLV1-44, XCL2, IGKV2-30	36	2172	20521	4.72399	1.06943e-06	5.34715e-07	5.17466e-07
GOTERM_CC_DIRECT	GO:0005886~plasma membrane	25	67.5676	1.99077e-07	IFITM3, CX3CR1, PLEK, IGHV1-2, IGHV4-39, ADGRG1, IGLV1-40, IGLV3-27, IGLV6-57, IGLV2-14, IGLV3-21, IGLV1-44, S1PR5, CLIC1, ANXA1, IGHV3-74, IGHV3-53, FCRL6, TRGV9, RHOC, IGHV1-18, IGLV1-51, IGKV1-27, IGLV1-36, IGKV2-30	36	5395	20521	2.64146	1.23427e-05	4.11427e-06	3.98155e-06
INTERPRO	IPR003599:Ig_sub	9	24.3243	2.87716e-06	IGLV1-51, IGLV3-27, IGLV1-40, IGKV1-27, IGLV6-57, FCRL6, IGLV3-21, IGLV2-14, IGLV1-44	37	529	20603	9.47361	0.000224394	4.48837e-05	4.48837e-05
UP_KW_PTM	KW-1015~Disulfide bond	23	62.1622	1.04892e-05	CX3CR1, ANXA1, IGHV3-74, IGHV3-53, FCRL6, CMC1, IGHV1-2, ISG15, TRGV9, IGHV4-39, IGHV1-18, IGLV1-51, IGLV3-27, IGLV1-40, IGKV1-27, IGLV6-57, IGLV1-36, IGLV2-14, IGLV3-21, IGLV1-44, XCL2, CLIC1, IGKV2-30	36	3870	14237	2.35035	0.000146839	0.000157339	0.000157339
GOTERM_BP_DIRECT	GO:0016064~immunoglobulin mediated immune response	5	13.5135	2.6687e-05	IGHV3-74, IGHV3-53, IGHV1-2, IGHV4-39, IGHV1-18	33	105	19256	27.7864	0.00794777	0.00199485	0.00198818
SMART	SM00409:IG	9	24.3243	3.28256e-05	IGLV1-51, IGLV3-27, IGLV1-40, IGKV1-27, IGLV6-57, FCRL6, IGLV3-21, IGLV2-14, IGLV1-44	28	529	10690	6.49541	0.000557889	0.000279018	0.000279018
GOTERM_CC_DIRECT	GO:0005615~extracellular space	13	35.1351	4.94912e-05	ANXA1, IGLV1-51, IGLV3-27, IGLV1-40, IGKV1-27, IGLV6-57, IGLV1-36, IGLV2-14, IGLV3-21, IGLV1-44, XCL2, CLIC1, IGKV2-30	36	1931	20521	3.83758	0.00306382	0.000767113	0.000742367
UP_KW_PTM	KW-0873~Pyrrolidone carboxylic acid	5	13.5135	0.000109622	IGLV1-51, IGLV1-40, IGLV2-14, IGLV1-44, IGHV1-2	36	102	14237	19.3859	0.00153361	0.000822165	0.000822165
UP_KW_CELLULAR_COMPONENT	KW-0472~Membrane	27	72.973	0.000152278	IFITM3, CX3CR1, IGHV1-2, IGHV4-39, ADGRG1, IGLV1-40, IGLV3-27, IGLV6-57, CHST12, IGLV2-14, IGLV3-21, IGLV1-44, EFHD2, S1PR5, CLIC1, XBP1, ANXA1, IGHV3-74, IGHV3-53, FCRL6, TRGV9, RHOC, IGHV1-18, IGLV1-51, IGKV1-27, IGLV1-36, IGKV2-30	34	8328	17910	1.70781	0.00228174	0.000571044	0.000571044
UP_KW_DOMAIN	KW-0732~Signal	19	51.3514	0.00192117	IGHV3-74, IGHV3-53, FCRL6, IGHV1-2, TRGV9, IGHV4-39, IGHV1-18, ADGRG1, IGLV1-51, IGLV3-27, IGLV1-40, IGKV1-27, IGLV6-57, IGLV1-36, IGLV2-14, IGLV3-21, IGLV1-44, XCL2, IGKV2-30	33	4412	14600	1.90527	0.022812	0.011527	0.011527
GOTERM_BP_DIRECT	GO:0045071~negative regulation of viral genome replication	3	8.10811	0.0024231	IFITM3, APOBEC3G, ISG15	33	44	19256	39.7851	0.515863	0.144902	0.144417
UP_KW_BIOLOGICAL_PROCESS	KW-0399~Innate immunity	6	16.2162	0.00279983	CX3CR1, IFITM3, ANXA1, APOBEC3G, ISG15, TRGV9	28	424	11447	5.78521	0.0676937	0.0233319	0.0233319
GOTERM_BP_DIRECT	GO:0045087~innate immune response	5	13.5135	0.0109384	CX3CR1, ANXA1, APOBEC3G, ISG15, TRGV9	33	528	19256	5.52571	0.962694	0.545095	0.543272
GOTERM_BP_DIRECT	GO:0009615~response to virus	3	8.10811	0.0138538	IFITM3, TBX21, ISG15	33	108	19256	16.2088	0.984567	0.591755	0.589776
GOTERM_CC_DIRECT	GO:0072562~blood microparticle	3	8.10811	0.0259863	IGLV3-21, CLIC1, IGKV2-30	36	147	20521	11.6332	0.80455	0.32223	0.311835
UP_SEQ_FEATURE	REGION:Complementarity-determining-3	2	5.40541	0.0276579	IGLV6-57, IGKV2-30	37	16	20562	69.4662	0.991013	0.786249	0.786249
GOTERM_BP_DIRECT	GO:0070528~protein kinase C signaling	2	5.40541	0.0278899	ADGRG1, PLEK	33	17	19256	68.6488	0.999788	1	1
GOTERM_CC_DIRECT	GO:0070062~extracellular exosome	9	24.3243	0.0319207	ADGRG1, IGLV1-51, ANXA1, IGLV3-21, IGLV2-14, RHOC, CLIC1, IGKV2-30, TTC38	36	2241	20521	2.28927	0.866193	0.329847	0.319207
UP_SEQ_FEATURE	REGION:Framework-1	2	5.40541	0.0327604	IGLV6-57, IGKV2-30	37	19	20562	58.4979	0.996287	0.786249	0.786249
UP_SEQ_FEATURE	REGION:Complementarity-determining-1	2	5.40541	0.0327604	IGLV6-57, IGKV2-30	37	19	20562	58.4979	0.996287	0.786249	0.786249
UP_SEQ_FEATURE	REGION:Framework-2	2	5.40541	0.0327604	IGLV6-57, IGKV2-30	37	19	20562	58.4979	0.996287	0.786249	0.786249
UP_SEQ_FEATURE	REGION:Framework-3	2	5.40541	0.0327604	IGLV6-57, IGKV2-30	37	19	20562	58.4979	0.996287	0.786249	0.786249
UP_SEQ_FEATURE	REGION:Complementarity-determining-2	2	5.40541	0.0327604	IGLV6-57, IGKV2-30	37	19	20562	58.4979	0.996287	0.786249	0.786249
UP_KW_BIOLOGICAL_PROCESS	KW-0051~Antiviral defense	3	8.10811	0.0405238	IFITM3, APOBEC3G, ISG15	28	136	11447	9.01812	0.644488	0.253274	0.253274
GOTERM_BP_DIRECT	GO:0030036~actin cytoskeleton organization	3	8.10811	0.0502603	ANXA1, ABI3, PLEK	33	217	19256	8.06703	1	1	1
GOTERM_BP_DIRECT	GO:0035924~cellular response to vascular endothelial growth factor stimulus	2	5.40541	0.0534499	XBP1, ANXA1	33	33	19256	35.3646	1	1	1
GOTERM_BP_DIRECT	GO:0051607~defense response to virus	3	8.10811	0.0578957	IFITM3, APOBEC3G, ISG15	33	235	19256	7.44913	1	1	1
GOTERM_BP_DIRECT	GO:0001525~angiogenesis	3	8.10811	0.065455	XBP1, ADGRG1, SH2D2A	33	252	19256	6.94661	1	1	1
GOTERM_BP_DIRECT	GO:0002548~monocyte chemotaxis	2	5.40541	0.0721914	ANXA1, XCL2	33	45	19256	25.934	1	1	1
GOTERM_BP_DIRECT	GO:0070527~platelet aggregation	2	5.40541	0.0752798	PLEK, CLIC1	33	47	19256	24.8304	1	1	1
KEGG_PATHWAY	hsa04061:Viral protein interaction with cytokine and cytokine receptor	2	5.40541	0.088745	CX3CR1, XCL2	9	100	8662	19.2489	0.902051	1	1
