## Supplemental Table 5 for "Single-cell RNA sequencing unraveled the expression heterogeneity of hematopoietic stem and progenitor cells and lymphoid cell development dysregulation in childhood asthma"

### Sheet: A3_down_GO
GO analysis of 66 specific downregulated genes in A3
Category	Term	Count	%	PValue	Genes	List Total	Pop Hits	Pop Total	Fold Enrichment	Bonferroni	Benjamini	FDR
INTERPRO	IPR013106:Ig_V-set	15	78.9474	3.31011e-20	TRBV19, TRBV5-1, TRBV4-2, TRAV12-2, TRBV3-1, TRBV12-4, TRBV27, TRBV6-5, TRAV29DV5, TRBV6-6, TRBV7-9, CD8B, IGKV6D-21, IGLV3-19, TRAV8-3	19	481	20603	33.8161	5.95819e-19	5.95819e-19	5.29617e-19
GOTERM_CC_DIRECT	GO:0042101~T cell receptor complex	12	63.1579	3.86829e-20	TRBV7-9, CD8B, TRBV5-1, TRBV4-2, TRAV12-2, TRBV3-1, TRBV12-4, TRBV27, TRBV6-5, TRBV6-6, TRAV8-3, TRAV29DV5	19	143	20521	90.6338	6.57609e-19	6.57609e-19	6.57609e-19
GOTERM_BP_DIRECT	GO:0002250~adaptive immune response	15	78.9474	3.87256e-20	TRBV19, TRBV5-1, TRBV4-2, TRAV12-2, TRBV3-1, TRBV12-4, TRBV27, TRBV6-5, TRAV29DV5, TRBV6-6, TRBV7-9, CD8B, IGKV6D-21, IGLV3-19, TRAV8-3	19	455	19256	33.4112	7.35786e-19	7.35786e-19	6.9706e-19
UP_KW_CELLULAR_COMPONENT	KW-1279~T cell receptor	12	63.1579	9.71226e-20	TRBV19, TRBV7-9, TRBV5-1, TRBV4-2, TRAV12-2, TRBV3-1, TRBV12-4, TRBV27, TRBV6-5, TRBV6-6, TRAV8-3, TRAV29DV5	19	136	17910	83.1734	5.82735e-19	5.82735e-19	5.82735e-19
UP_KW_BIOLOGICAL_PROCESS	KW-1064~Adaptive immunity	15	78.9474	1.14204e-19	TRBV19, TRBV5-1, TRBV4-2, TRAV12-2, TRBV3-1, TRBV12-4, TRBV27, TRBV6-5, TRAV29DV5, TRBV6-6, TRBV7-9, CD8B, IGKV6D-21, IGLV3-19, TRAV8-3	15	514	11447	22.2704	2.28409e-19	2.28409e-19	2.28409e-19
SMART	SM00406:IGv	14	73.6842	2.39218e-19	TRBV19, TRBV5-1, TRBV4-2, TRAV12-2, TRBV12-4, TRBV27, TRBV6-5, TRAV29DV5, TRBV6-6, TRBV7-9, CD8B, IGKV6D-21, IGLV3-19, TRAV8-3	15	329	10690	30.3262	7.17655e-19	7.17655e-19	7.17655e-19
UP_SEQ_FEATURE	DOMAIN:Ig-like	15	78.9474	8.22057e-19	TRBV19, TRBV5-1, TRBV4-2, TRAV12-2, TRBV3-1, TRBV12-4, TRBV27, TRBV6-5, TRAV29DV5, TRBV6-6, TRBV7-9, CD8B, IGKV6D-21, IGLV3-19, TRAV8-3	18	670	20562	25.5746	1.06867e-17	1.06867e-17	1.06867e-17
INTERPRO	IPR007110:Ig-like_dom	15	78.9474	2.14523e-17	TRBV19, TRBV5-1, TRBV4-2, TRAV12-2, TRBV3-1, TRBV12-4, TRBV27, TRBV6-5, TRAV29DV5, TRBV6-6, TRBV7-9, CD8B, IGKV6D-21, IGLV3-19, TRAV8-3	19	763	20603	21.3179	3.86141e-16	1.9307e-16	1.71618e-16
INTERPRO	IPR036179:Ig-like_dom_sf	15	78.9474	1.23474e-16	TRBV19, TRBV5-1, TRBV4-2, TRAV12-2, TRBV3-1, TRBV12-4, TRBV27, TRBV6-5, TRAV29DV5, TRBV6-6, TRBV7-9, CD8B, IGKV6D-21, IGLV3-19, TRAV8-3	19	865	20603	18.8041	1.9984e-15	7.40846e-16	6.5853e-16
UP_KW_BIOLOGICAL_PROCESS	KW-0391~Immunity	15	78.9474	7.91734e-16	TRBV19, TRBV5-1, TRBV4-2, TRAV12-2, TRBV3-1, TRBV12-4, TRBV27, TRBV6-5, TRAV29DV5, TRBV6-6, TRBV7-9, CD8B, IGKV6D-21, IGLV3-19, TRAV8-3	15	961	11447	11.9116	1.55431e-15	7.91734e-16	7.91734e-16
UP_KW_DOMAIN	KW-0393~Immunoglobulin domain	15	78.9474	9.53915e-16	TRBV19, TRBV5-1, TRBV4-2, TRAV12-2, TRBV3-1, TRBV12-4, TRBV27, TRBV6-5, TRAV29DV5, TRBV6-6, TRBV7-9, CD8B, IGKV6D-21, IGLV3-19, TRAV8-3	18	790	14600	15.4008	3.9968e-15	3.81566e-15	3.81566e-15
INTERPRO	IPR013783:Ig-like_fold	15	78.9474	4.5261e-15	TRBV19, TRBV5-1, TRBV4-2, TRAV12-2, TRBV3-1, TRBV12-4, TRBV27, TRBV6-5, TRAV29DV5, TRBV6-6, TRBV7-9, CD8B, IGKV6D-21, IGLV3-19, TRAV8-3	19	1119	20603	14.5358	8.19345e-14	2.03674e-14	1.81044e-14
GOTERM_BP_DIRECT	GO:0007166~cell surface receptor signaling pathway	9	47.3684	2.22788e-10	TRBV19, TRBV7-9, TRBV5-1, TRBV4-2, TRBV3-1, TRBV12-4, TRBV27, TRBV6-5, TRBV6-6	19	324	19256	28.152	4.23298e-09	2.11649e-09	2.00509e-09
UP_KW_PTM	KW-1015~Disulfide bond	17	89.4737	8.68674e-10	NAPSA, TRBV19, TRBV5-1, TRBV4-2, TRAV12-2, TRBV3-1, TRBV12-4, TRBV27, TRBV6-5, TRAV29DV5, TRBV6-6, GZMK, TRBV7-9, CD8B, IGKV6D-21, IGLV3-19, TRAV8-3	17	3870	14237	3.67881	4.34337e-09	5.21205e-09	5.21205e-09
UP_KW_DOMAIN	KW-0732~Signal	18	94.7368	1.43037e-09	IL32, NAPSA, TRBV19, TRBV5-1, TRBV4-2, TRAV12-2, TRBV3-1, TRBV12-4, TRBV27, TRBV6-5, TRAV29DV5, TRBV6-6, GZMK, TRBV7-9, CD8B, IGKV6D-21, IGLV3-19, TRAV8-3	18	4412	14600	3.30916	5.72148e-09	2.86074e-09	2.86074e-09
UP_KW_MOLECULAR_FUNCTION	KW-0675~Receptor	12	63.1579	3.08705e-07	TRBV19, TRBV7-9, TRBV5-1, TRBV4-2, TRAV12-2, TRBV3-1, TRBV12-4, TRBV27, TRBV6-5, TRBV6-6, TRAV8-3, TRAV29DV5	15	1858	11872	5.11173	1.85223e-06	1.85223e-06	1.85223e-06
UP_KW_CELLULAR_COMPONENT	KW-1003~Cell membrane	15	78.9474	9.71793e-07	TRBV19, TRBV5-1, TRBV4-2, TRAV12-2, TRBV3-1, TRBV12-4, TRBV27, TRBV6-5, TRAV29DV5, TRBV6-6, TRBV7-9, CD8B, IGKV6D-21, IGLV3-19, TRAV8-3	19	4020	17910	3.51728	5.83074e-06	2.91538e-06	2.91538e-06
UP_SEQ_FEATURE	CARBOHYD:N-linked (GlcNAc...) asparagine	14	73.6842	2.0351e-06	NAPSA, TRBV19, TRBV5-1, TRBV4-2, TRAV12-2, TRBV3-1, TRBV12-4, TRBV27, TRBV6-5, TRAV29DV5, TRBV6-6, TRBV7-9, CD8B, TRAV8-3	18	4422	20562	3.61661	2.6456e-05	1.32282e-05	1.32282e-05
GOTERM_BP_DIRECT	GO:0006955~immune response	6	31.5789	7.21174e-05	IL32, TRBV7-9, CD8B, IGKV6D-21, IGLV3-19, TRAV29DV5	19	496	19256	12.2598	0.00136934	0.000456744	0.000432705
UP_KW_PTM	KW-0325~Glycoprotein	14	73.6842	0.000131652	NAPSA, TRBV19, TRBV5-1, TRBV4-2, TRAV12-2, TRBV3-1, TRBV12-4, TRBV27, TRBV6-5, TRAV29DV5, TRBV6-6, TRBV7-9, CD8B, TRAV8-3	17	4801	14237	2.44211	0.000658089	0.000394957	0.000394957
GOTERM_MF_DIRECT	GO:0042605~peptide antigen binding	3	15.7895	0.000175446	TRBV7-9, TRAV12-2, TRAV29DV5	9	48	18883	131.132	0.0022784	0.0022808	0.0022808
GOTERM_CC_DIRECT	GO:0005886~plasma membrane	13	68.4211	0.000383174	TRBV19, TRBV5-1, TRBV4-2, TRBV3-1, TRBV12-4, TRBV27, TRBV6-5, TRAV29DV5, TRBV6-6, TRBV7-9, CD8B, IGKV6D-21, IGLV3-19	19	5395	20521	2.60254	0.00649402	0.00325698	0.00325698
GOTERM_MF_DIRECT	GO:0042287~MHC protein binding	2	10.5263	0.00549536	TRBV7-9, TRAV29DV5	9	13	18883	322.786	0.069131	0.0357199	0.0357199
UP_KW_CELLULAR_COMPONENT	KW-0472~Membrane	15	78.9474	0.00703011	TRBV19, TRBV5-1, TRBV4-2, TRAV12-2, TRBV3-1, TRBV12-4, TRBV27, TRBV6-5, TRAV29DV5, TRBV6-6, TRBV7-9, CD8B, IGKV6D-21, IGLV3-19, TRAV8-3	19	8328	17910	1.69782	0.0414462	0.0140602	0.0140602
UP_KW_CELLULAR_COMPONENT	KW-0964~Secreted	7	36.8421	0.0161569	IL32, GZMK, NAPSA, CD8B, IGKV6D-21, MTRNR2L12, IGLV3-19	19	2174	17910	3.03515	0.093109	0.0242353	0.0242353
UP_SEQ_FEATURE	PROPEP:Activation peptide	2	10.5263	0.0618125	GZMK, NAPSA	18	77	20562	29.671	0.56372	0.267854	0.267854
INTERPRO	IPR003599:Ig_sub	3	15.7895	0.0768023	CD8B, IGKV6D-21, IGLV3-19	19	529	20603	6.14954	0.762696	0.276488	0.245767
GOTERM_BP_DIRECT	GO:0002377~immunoglobulin production	2	10.5263	0.0800396	IGKV6D-21, IGLV3-19	19	89	19256	22.7747	0.795066	0.380188	0.360178
