## Supplemental Table 6 for "Single-cell RNA sequencing unraveled the expression heterogeneity of hematopoietic stem and progenitor cells and lymphoid cell development dysregulation in childhood asthma"

### Sheet: HSPC_A2_GO_up
GO analysis of 72 specifically upregulated HSPC genes in A2
Category	Term	Count	%	PValue	Genes	List Total	Pop Hits	Pop Total	Fold Enrichment	Bonferroni	Benjamini	FDR
GOTERM_CC_DIRECT	GO:0070062~extracellular exosome	23	32.3944	1.28439e-06	CHID1, IGHM, PCNA, SLC44A1, SHMT2, GSTP1, TUBB, TNFSF13, AKR1C3, PEBP1, TXN, NUDT5, CORO1B, JCHAIN, EEF1A1, ADGRG1, RPS18, S100A6, TSPO, GLUL, GAPDH, PPIA, RAN	68	2241	20521	3.09725	0.000218322	0.000218346	0.000205502
GOTERM_CC_DIRECT	GO:0005829~cytosol	37	52.1127	3.16763e-06	SLC44A1, SHMT2, GSTP1, SCHIP1, RPLP1, NCF4, POMP, NUDT1, PEBP1, HBD, TXN, TYMS, NUDT5, AIF1, CORO1B, FAM110A, RPS18, TSPO, TXNL4A, KPNA2, GLUL, RPS12, RPL41, TUBB, TNFSF13, AKR1C3, DNTT, ATOX1, EEF1A1, OAS1, S100A6, COPG1, GAPDH, PPIA, RAN, LIMS1	68	5537	20521	2.01659	0.000538353	0.000269248	0.00025341
GOTERM_CC_DIRECT	GO:0005576~extracellular region	18	25.3521	0.000471941	CHID1, SPINK2, EGFL7, IGHV3-20, GSTP1, TUBB, TNFSF13, HMGB1, TXN, JCHAIN, EEF1A1, CRHBP, ADGRG1, VCAN, OAS1, MDK, S100A6, PPIA	68	2172	20521	2.50093	0.0771134	0.0267433	0.0251702
GOTERM_BP_DIRECT	GO:0006412~translation	6	8.4507	0.000911903	MRPL52, EEF1A1, RPL41, RPS18, RPLP1, RPS12	68	215	19256	7.9026	0.429926	0.561732	0.561732
GOTERM_CC_DIRECT	GO:0005737~cytoplasm	31	43.662	0.00175014	SHMT2, GSTP1, SCHIP1, RPLP1, NCF4, POMP, NUDT1, TXN, TYMS, AIF1, CORO1B, DEPP1, GNA15, RPS18, TXNL4A, KPNA2, GLUL, RPS12, RPL41, TUBB, TNFSF13, AKR1C3, HOPX, BSPRY, EEF1A1, OAS1, S100A6, GAPDH, PPIA, RAN, LIMS1	68	5636	20521	1.65989	0.257538	0.0743809	0.0700055
GOTERM_MF_DIRECT	GO:0070182~DNA polymerase binding	3	4.22535	0.00242064	CDT1, PCNA, HMGB1	67	21	18883	40.2623	0.410417	0.462247	0.462247
UP_KW_CELLULAR_COMPONENT	KW-0496~Mitochondrion	13	18.3099	0.0025015	SLC44A1, SHMT2, GSTP1, NUDT1, TYMS, COX5A, DEPP1, MRPL52, OAS1, UQCRQ, TSPO, CYC1, GLUL	64	1361	17910	2.67301	0.0653893	0.0675405	0.0675405
GOTERM_CC_DIRECT	GO:0005840~ribosome	5	7.04225	0.00252571	EEF1A1, RPL41, OAS1, RPS18, RPLP1	68	174	20521	8.67182	0.349435	0.0858741	0.0808227
UP_KW_PTM	KW-0007~Acetylation	24	33.8028	0.00279877	PCNA, SHMT2, RPLP1, GSTP1, TUBB, HBD, HMGB1, TXN, NUDT5, COX5A, AIF1, ATOX1, EEF1A1, RPS18, UQCRQ, S100A6, KPNA2, GLUL, GAPDH, PPIA, RAN, LIMS1, RPS12	55	3505	14237	1.77247	0.0438525	0.047579	0.047579
UP_KW_MOLECULAR_FUNCTION	KW-0689~Ribosomal protein	5	7.04225	0.00342882	MRPL52, RPL41, RPS18, RPLP1, RPS12	39	196	11872	7.76557	0.104086	0.109722	0.109722
GOTERM_CC_DIRECT	GO:0022626~cytosolic ribosome	4	5.6338	0.00350031	EEF1A1, RPS18, RPLP1, RPS12	68	93	20521	12.9798	0.449042	0.0991754	0.0933415
GOTERM_BP_DIRECT	GO:0002181~cytoplasmic translation	4	5.6338	0.00381128	RPL41, RPS18, RPLP1, RPS12	68	90	19256	12.5856	0.904844	0.812614	0.812614
GOTERM_BP_DIRECT	GO:0006259~DNA metabolic process	3	4.22535	0.00395754	DNTT, KPNA2, RAN	68	27	19256	31.4641	0.913072	0.812614	0.812614
GOTERM_MF_DIRECT	GO:0003735~structural constituent of ribosome	5	7.04225	0.0042408	MRPL52, RPL41, RPS18, RPLP1, RPS12	67	188	18883	7.49563	0.604047	0.462247	0.462247
UP_SEQ_FEATURE	CROSSLNK:Glycyl lysine isopeptide (Lys-Gly) (interchain with G-Cter in ubiquitin); alternate	4	5.6338	0.00444925	PCNA, TUBB, PPIA, RAN	69	100	20562	11.92	0.866157	1	1
UP_KW_BIOLOGICAL_PROCESS	KW-0391~Immunity	10	14.0845	0.00505542	CHID1, IFITM3, IGHM, HLA-DMA, JAML, OAS1, IGHV3-20, TNFSF13, HMGB1, GAPDH	41	961	11447	2.90526	0.191736	0.212328	0.212328
GOTERM_CC_DIRECT	GO:0005739~mitochondrion	12	16.9014	0.00618132	MRPL52, SLC44A1, OAS1, UQCRQ, SHMT2, GSTP1, NUDT1, TSPO, CYC1, TYMS, GLUL, DEPP1	68	1427	20521	2.53774	0.651489	0.134402	0.126496
GOTERM_MF_DIRECT	GO:0005515~protein binding	55	77.4648	0.00645632	IFITM3, CD83, SCHIP1, RPLP1, NCF4, NUDT1, PEBP1, HMGB1, HBD, NUDT5, FAM110A, CRHBP, RPS18, MDK, TSPO, TXNL4A, KPNA2, GLUL, RPS12, CHID1, SPINK2, EGFL7, LMO4, TUBB, DNTT, EEF1A1, VCAN, OAS1, S100A6, GAPDH, PPIA, ERGIC1, SMIM3, PCNA, SHMT2, GSTP1, HM13, POMP, TXN, COX5A, AIF1, CORO1B, ERLEC1, HLA-DMA, ADGRG1, HYI, CYC1, CDT1, RPL41, HOPX, ATOX1, CALHM6, COPG1, RAN, LIMS1	67	12707	18883	1.21988	0.756355	0.46916	0.46916
GOTERM_CC_DIRECT	GO:0034774~secretory granule lumen	4	5.6338	0.00648262	EEF1A1, GSTP1, HMGB1, PPIA	68	116	20521	10.4062	0.668998	0.134402	0.126496
KEGG_PATHWAY	hsa00630:Glyoxylate and dicarboxylate metabolism	3	4.22535	0.00679061	SHMT2, HYI, GLUL	37	30	8662	23.4108	0.52092	0.518125	0.50853
GOTERM_CC_DIRECT	GO:0016020~membrane	29	40.8451	0.00711542	SMIM3, IFITM3, CD83, SLC44A1, HM13, NCF4, POMP, HBD, ADGRG1, GNA15, HLA-DMA, RPS18, TSPO, CYC1, KPNA2, RPS12, CHID1, TNFSF13, CALHM6, BSPRY, EEF1A1, VCAN, OAS1, JAML, GAPDH, PPIA, ERGIC1, RAN	68	5595	20521	1.56418	0.702977	0.134402	0.126496
GOTERM_CC_DIRECT	GO:1904813~ficolin-1-rich granule lumen	4	5.6338	0.00795984	EEF1A1, GSTP1, HMGB1, PPIA	68	125	20521	9.65694	0.742976	0.135317	0.127357
GOTERM_BP_DIRECT	GO:0045333~cellular respiration	3	4.22535	0.00896062	UQCRQ, CYC1, COX5A	68	41	19256	20.7202	0.996092	1	1
KEGG_PATHWAY	hsa05415:Diabetic cardiomyopathy	5	7.04225	0.0095949	UQCRQ, NCF4, CYC1, COX5A, GAPDH	37	203	8662	5.76621	0.646988	0.518125	0.50853
GOTERM_CC_DIRECT	GO:0071756~pentameric IgM immunoglobulin complex	2	2.8169	0.00976337	IGHM, JCHAIN	68	3	20521	201.186	0.811363	0.147663	0.138976
INTERPRO	IPR020476:Nudix_hydrolase	2	2.8169	0.010014	NUDT1, NUDT5	70	3	20603	196.219	0.930545	1	1
GOTERM_CC_DIRECT	GO:0005634~nucleus	30	42.2535	0.0104232	PCNA, SHMT2, GSTP1, POMP, NUDT1, PEBP1, HMGB1, TXN, TYMS, NUDT5, AIF1, FAM110A, CRHBP, RPS18, CYC1, TXNL4A, KPNA2, GLUL, CHID1, CDT1, TUBB, AKR1C3, DNTT, HOPX, EEF1A1, OAS1, S100A6, GAPDH, PPIA, RAN	68	6021	20521	1.50363	0.831572	0.147663	0.138976
UP_SEQ_FEATURE	TOPO_DOM:Mitochondrial intermembrane	4	5.6338	0.011652	SLC44A1, UQCRQ, TSPO, CYC1	69	142	20562	8.39437	0.994938	1	1
UP_KW_LIGAND	KW-0460~Magnesium	8	11.2676	0.011882	GNA15, OAS1, TUBB, NUDT1, DNTT, NUDT5, GLUL, RAN	27	694	6921	2.95485	0.183888	0.12984	0.12984
GOTERM_CC_DIRECT	GO:0072562~blood microparticle	4	5.6338	0.0123509	IGHM, HBD, JCHAIN	68	147	20521	8.21168	0.879092	0.161511	0.152011
GOTERM_BP_DIRECT	GO:0071672~negative regulation of smooth muscle cell chemotaxis	2	2.8169	0.0138463	AIF1, CORO1B	68	4	19256	141.588	0.999814	1	1
GOTERM_CC_DIRECT	GO:0031252~cell leading edge	3	4.22535	0.0144373	LMO4, CORO1B, BSPRY	68	56	20521	16.1668	0.915604	0.175311	0.164998
GOTERM_MF_DIRECT	GO:0042803~protein homodimerization activity	8	11.2676	0.0148893	JAML, SHMT2, HM13, S100A6, TXN, TYMS, NUDT5, JCHAIN	67	744	18883	3.03049	0.962004	0.755427	0.755427
UP_KW_CELLULAR_COMPONENT	KW-0963~Cytoplasm	30	42.2535	0.0150243	IFITM3, SHMT2, GSTP1, SCHIP1, NCF4, POMP, NUDT1, PEBP1, HMGB1, TXN, TYMS, AIF1, CORO1B, DEPP1, FAM110A, RPS18, KPNA2, GLUL, RPL41, TUBB, AKR1C3, HOPX, BSPRY, EEF1A1, OAS1, S100A6, COPG1, GAPDH, PPIA, RAN	64	5769	17910	1.45525	0.33551	0.154607	0.154607
UP_KW_LIGAND	KW-0349~Heme	4	5.6338	0.0152753	CYC1, HBD, COX5A	27	141	6921	7.27187	0.230246	0.12984	0.12984
KEGG_PATHWAY	hsa05171:Coronavirus disease - COVID-19	5	7.04225	0.0153077	RPL41, OAS1, RPS18, RPLP1, RPS12	37	233	8662	5.02378	0.811001	0.546025	0.535914
UP_KW_CELLULAR_COMPONENT	KW-0964~Secreted	15	21.1268	0.0171786	CHID1, IGHM, SPINK2, EGFL7, IGHV3-20, TNFSF13, HMGB1, TXN, JCHAIN, CRHBP, ADGRG1, VCAN, OAS1, MDK, PPIA	64	2174	17910	1.93084	0.373653	0.154607	0.154607
GOTERM_BP_DIRECT	GO:0071673~positive regulation of smooth muscle cell chemotaxis	2	2.8169	0.0172783	MDK, AIF1	68	5	19256	113.271	0.999978	1	1
GOTERM_MF_DIRECT	GO:1904399~heparan sulfate binding	2	2.8169	0.0173561	MDK, PPIA	67	5	18883	112.734	0.978003	0.755427	0.755427
UP_KW_MOLECULAR_FUNCTION	KW-0687~Ribonucleoprotein	5	7.04225	0.0174717	MRPL52, RPL41, RPS18, RPLP1, RPS12	39	314	11872	4.8473	0.431093	0.279548	0.279548
GOTERM_MF_DIRECT	GO:0031721~hemoglobin alpha binding	2	2.8169	0.0207916	HBD	67	6	18883	93.9453	0.989749	0.755427	0.755427
GOTERM_CC_DIRECT	GO:0005743~mitochondrial inner membrane	6	8.4507	0.0227425	MRPL52, UQCRQ, SHMT2, CYC1, TYMS, COX5A	68	495	20521	3.65793	0.979977	0.257749	0.242587
INTERPRO	IPR002934:Polymerase_NTP_transf_dom	2	2.8169	0.0232123	OAS1, DNTT	70	7	20603	84.0939	0.998018	1	1
INTERPRO	IPR002337:Hemoglobin_b	2	2.8169	0.0232123	HBD	70	7	20603	84.0939	0.998018	1	1
KEGG_PATHWAY	hsa05012:Parkinson disease	5	7.04225	0.0236824	UQCRQ, TUBB, CYC1, TXN, COX5A	37	266	8662	4.40053	0.924865	0.546025	0.535914
UP_KW_BIOLOGICAL_PROCESS	KW-0813~Transport	14	19.7183	0.024428	SLC44A1, HBD, TXN, ATOX1, BSPRY, CALHM6, UQCRQ, TSPO, CYC1, COPG1, KPNA2, ERGIC1, RAN	41	2122	11447	1.842	0.64609	0.416353	0.416353
KEGG_PATHWAY	hsa05020:Prion disease	5	7.04225	0.0254547	UQCRQ, TUBB, NCF4, CYC1, COX5A	37	272	8662	4.30346	0.938252	0.546025	0.535914
GOTERM_BP_DIRECT	GO:0032873~negative regulation of stress-activated MAPK cascade	2	2.8169	0.0275038	GSTP1, PPIA	68	8	19256	70.7941	1	1	1
GOTERM_CC_DIRECT	GO:0005793~endoplasmic reticulum-Golgi intermediate compartment	3	4.22535	0.0275335	COPG1, HMGB1, ERGIC1	68	79	20521	11.46	0.991317	0.292543	0.275335
GOTERM_BP_DIRECT	GO:0098869~cellular oxidant detoxification	3	4.22535	0.0288136	GSTP1, HBD	68	76	19256	11.178	1	1	1
UP_KW_BIOLOGICAL_PROCESS	KW-0945~Host-virus interaction	7	9.85915	0.0306859	EEF1A1, PCNA, OAS1, HMGB1, KPNA2, PPIA, RAN	41	687	11447	2.84478	0.729909	0.416353	0.416353
GOTERM_CC_DIRECT	GO:0005783~endoplasmic reticulum	9	12.6761	0.0326771	RPL41, OAS1, HM13, POMP, TSPO, COPG1, HMGB1, GLUL, ERGIC1	68	1147	20521	2.36793	0.996475	0.325554	0.306404
KEGG_PATHWAY	hsa03010:Ribosome	4	5.6338	0.0330316	RPL41, RPS18, RPLP1, RPS12	37	170	8662	5.50843	0.973422	0.546025	0.535914
UP_KW_CELLULAR_COMPONENT	KW-0999~Mitochondrion inner membrane	5	7.04225	0.0334507	UQCRQ, SHMT2, CYC1, TYMS, COX5A	64	346	17910	4.04398	0.600931	0.225793	0.225793
GOTERM_BP_DIRECT	GO:0035999~tetrahydrofolate interconversion	2	2.8169	0.0342625	SHMT2, TYMS	68	10	19256	56.6353	1	1	1
GOTERM_CC_DIRECT	GO:0048471~perinuclear region of cytoplasm	7	9.85915	0.0344704	IFITM3, S100A6, GAPDH, AIF1, CORO1B, LIMS1, BSPRY	68	745	20521	2.83551	0.997429	0.325554	0.306404
GOTERM_BP_DIRECT	GO:0008347~glial cell migration	2	2.8169	0.0376244	VCAN, TSPO	68	11	19256	51.4866	1	1	1
GOTERM_MF_DIRECT	GO:0043177~organic acid binding	2	2.8169	0.0377922	HBD	67	11	18883	51.2429	0.999775	1	1
KEGG_PATHWAY	hsa01230:Biosynthesis of amino acids	3	4.22535	0.0385569	SHMT2, GLUL, GAPDH	37	75	8662	9.36432	0.985686	0.546025	0.535914
KEGG_PATHWAY	hsa05140:Leishmaniasis	3	4.22535	0.0404463	EEF1A1, HLA-DMA, NCF4	37	77	8662	9.1211	0.988426	0.546025	0.535914
GOTERM_CC_DIRECT	GO:0031838~haptoglobin-hemoglobin complex	2	2.8169	0.0416347	HBD	68	13	20521	46.4276	0.999275	0.372521	0.350608
UP_KW_PTM	KW-1017~Isopeptide bond	13	18.3099	0.0443156	IFITM3, PCNA, RPLP1, TUBB, POMP, HMGB1, TYMS, NUDT5, EEF1A1, RPS18, GAPDH, PPIA, RAN	55	1868	14237	1.80145	0.515792	0.376683	0.376683
GOTERM_CC_DIRECT	GO:0005833~hemoglobin complex	2	2.8169	0.0447657	HBD	68	14	20521	43.1113	0.999584	0.380508	0.358125
GOTERM_BP_DIRECT	GO:0017148~negative regulation of translation	3	4.22535	0.0449416	SHMT2, TYMS, GAPDH	68	97	19256	8.75804	1	1	1
GOTERM_BP_DIRECT	GO:0034599~cellular response to oxidative stress	3	4.22535	0.0457771	HM13, PPIA, AIF1	68	98	19256	8.66867	1	1	1
INTERPRO	IPR020084:NUDIX_hydrolase_CS	2	2.8169	0.0458934	NUDT1, NUDT5	70	14	20603	42.0469	0.999996	1	1
GOTERM_BP_DIRECT	GO:0006122~mitochondrial electron transport, ubiquinol to cytochrome c	2	2.8169	0.0476413	UQCRQ, CYC1	68	14	19256	40.4538	1	1	1
GOTERM_BP_DIRECT	GO:0015670~carbon dioxide transport	2	2.8169	0.0476413	HBD	68	14	19256	40.4538	1	1	1
UP_KW_BIOLOGICAL_PROCESS	KW-0561~Oxygen transport	2	2.8169	0.0478519	HBD	41	14	11447	39.885	0.872477	0.416353	0.416353
GOTERM_CC_DIRECT	GO:0005750~mitochondrial respiratory chain complex III	2	2.8169	0.0478866	UQCRQ, CYC1	68	15	20521	40.2373	0.999762	0.387653	0.36485
UP_SEQ_FEATURE	DOMAIN:Globin family profile	2	2.8169	0.0484901	HBD	69	15	20562	39.7333	1	1	1
UP_SEQ_FEATURE	BINDING:distal binding residue	2	2.8169	0.0484901	HBD	69	15	20562	39.7333	1	1	1
INTERPRO	IPR009050:Globin-like_sf	2	2.8169	0.0490909	HBD	70	15	20603	39.2438	0.999998	1	1
INTERPRO	IPR012292:Globin/Proto	2	2.8169	0.0490909	HBD	70	15	20603	39.2438	0.999998	1	1
INTERPRO	IPR000971:Globin	2	2.8169	0.0490909	HBD	70	15	20603	39.2438	0.999998	1	1
KEGG_PATHWAY	hsa04260:Cardiac muscle contraction	3	4.22535	0.050401	UQCRQ, CYC1, COX5A	37	87	8662	8.07269	0.996247	0.604813	0.593612
GOTERM_MF_DIRECT	GO:0034987~immunoglobulin receptor binding	2	2.8169	0.0511831	IGHM, JCHAIN	67	15	18883	37.5781	0.999989	1	1
GOTERM_CC_DIRECT	GO:0005925~focal adhesion	5	7.04225	0.0512368	RPS18, RPLP1, PPIA, CORO1B, LIMS1	68	428	20521	3.52546	0.999869	0.395921	0.372631
GOTERM_BP_DIRECT	GO:0044849~estrous cycle	2	2.8169	0.0542621	PCNA, MDK	68	16	19256	35.3971	1	1	1
GOTERM_BP_DIRECT	GO:0015671~oxygen transport	2	2.8169	0.0542621	HBD	68	16	19256	35.3971	1	1	1
GOTERM_MF_DIRECT	GO:0005344~oxygen transporter activity	2	2.8169	0.0545021	HBD	67	16	18883	35.2295	0.999995	1	1
GOTERM_MF_DIRECT	GO:0000900~translation repressor activity, nucleic acid binding	2	2.8169	0.0545021	SHMT2, TYMS	67	16	18883	35.2295	0.999995	1	1
GOTERM_MF_DIRECT	GO:0003697~single-stranded DNA binding	3	4.22535	0.05487	IGHM, HMGB1, JCHAIN	67	108	18883	7.82877	0.999995	1	1
UP_KW_BIOLOGICAL_PROCESS	KW-0249~Electron transport	3	4.22535	0.0572543	UQCRQ, CYC1, TXN	41	111	11447	7.54581	0.915944	0.416353	0.416353
UP_KW_BIOLOGICAL_PROCESS	KW-0399~Innate immunity	5	7.04225	0.059479	CHID1, IFITM3, OAS1, HMGB1, GAPDH	41	424	11447	3.2924	0.923884	0.416353	0.416353
GOTERM_BP_DIRECT	GO:0006414~translational elongation	2	2.8169	0.0608375	EEF1A1, RPLP1	68	18	19256	31.4641	1	1	1
UP_SEQ_FEATURE	BINDING:proximal binding residue	2	2.8169	0.0610247	HBD	69	19	20562	31.3684	1	1	1
GOTERM_CC_DIRECT	GO:0097386~glial cell projection	2	2.8169	0.0633411	GLUL, AIF1	68	20	20521	30.1779	0.999985	0.462481	0.435276
GOTERM_BP_DIRECT	GO:0043388~positive regulation of DNA binding	2	2.8169	0.0641084	HMGB1, TXN	68	19	19256	29.808	1	1	1
KEGG_PATHWAY	hsa05208:Chemical carcinogenesis - reactive oxygen species	4	5.6338	0.0645586	UQCRQ, AKR1C3, CYC1, COX5A	37	223	8662	4.19925	0.999259	0.663972	0.651676
UP_KW_CELLULAR_COMPONENT	KW-0492~Microsome	3	4.22535	0.0648211	OAS1, POMP, GLUL	64	118	17910	7.11467	0.836259	0.350034	0.350034
GOTERM_CC_DIRECT	GO:1990904~ribonucleoprotein complex	4	5.6338	0.0652914	RPL41, RPS18, RPLP1, GAPDH	68	283	20521	4.26543	0.99999	0.462481	0.435276
GOTERM_BP_DIRECT	GO:0090026~positive regulation of monocyte chemotaxis	2	2.8169	0.0673679	HMGB1, AIF1	68	20	19256	28.3176	1	1	1
GOTERM_MF_DIRECT	GO:0042834~peptidoglycan binding	2	2.8169	0.0676639	IGHM, JCHAIN	67	20	18883	28.1836	1	1	1
GOTERM_MF_DIRECT	GO:0003723~RNA binding	10	14.0845	0.0701229	EEF1A1, RPL41, RPS18, PEBP1, HMGB1, TXN, KPNA2, PPIA, RAN, RPS12	67	1475	18883	1.91075	1	1	1
GOTERM_BP_DIRECT	GO:2000179~positive regulation of neural precursor cell proliferation	2	2.8169	0.0706163	ADGRG1, MDK	68	21	19256	26.9692	1	1	1
UP_KW_PTM	KW-0832~Ubl conjugation	16	22.5352	0.0711364	IFITM3, CDT1, PCNA, RPLP1, TUBB, POMP, TXN, TYMS, NUDT5, EEF1A1, ADGRG1, RPS18, GLUL, GAPDH, PPIA, RAN	55	2686	14237	1.54195	0.692934	0.403106	0.403106
BIOCARTA	h_ranMSPathway:Role of Ran in mitotic spindle regulation	2	2.8169	0.072293	KPNA2, RAN	12	11	1623	24.5909	0.698995	0.679318	0.679318
INTERPRO	IPR036249:Thioredoxin-like_sf	3	4.22535	0.0723943	GSTP1, TXN, TXNL4A	70	132	20603	6.68929	1	1	1
KEGG_PATHWAY	hsa05010:Alzheimer disease	5	7.04225	0.0734333	UQCRQ, TUBB, CYC1, COX5A, GAPDH	37	384	8662	3.04828	0.999735	0.663972	0.651676
UP_SEQ_FEATURE	CROSSLNK:Glycyl lysine isopeptide (Lys-Gly) (interchain with G-Cter in ubiquitin)	4	5.6338	0.0736368	IFITM3, EEF1A1, RPLP1, TUBB	69	294	20562	4.05442	1	1	1
KEGG_PATHWAY	hsa03013:Nucleocytoplasmic transport	3	4.22535	0.0737747	EEF1A1, KPNA2, RAN	37	108	8662	6.503	0.999746	0.663972	0.651676
GOTERM_BP_DIRECT	GO:0032148~activation of protein kinase B activity	2	2.8169	0.0738536	TXN, PPIA	68	22	19256	25.7433	1	1	1
GOTERM_BP_DIRECT	GO:0006693~prostaglandin metabolic process	2	2.8169	0.0738536	GSTP1, AKR1C3	68	22	19256	25.7433	1	1	1
GOTERM_MF_DIRECT	GO:0030515~snoRNA binding	2	2.8169	0.074177	NUDT1, NUDT5	67	22	18883	25.6214	1	1	1
INTERPRO	IPR013106:Ig_V-set	5	7.04225	0.0776989	IGHM, VCAN, CD83, JAML, IGHV3-20	70	481	20603	3.05955	1	1	1
UP_SEQ_FEATURE	MOTIF:Nudix box	2	2.8169	0.0795221	NUDT1, NUDT5	69	25	20562	23.84	1	1	1
KEGG_PATHWAY	hsa00670:One carbon pool by folate	2	2.8169	0.0800046	SHMT2, TYMS	37	20	8662	23.4108	0.999877	0.664653	0.652345
GOTERM_BP_DIRECT	GO:0046686~response to cadmium ion	2	2.8169	0.0802948	PCNA, NUDT1	68	24	19256	23.598	1	1	1
INTERPRO	IPR043519:NT_sf	2	2.8169	0.0804907	OAS1, DNTT	70	25	20603	23.5463	1	1	1
GOTERM_BP_DIRECT	GO:0000278~mitotic cell cycle	3	4.22535	0.082387	CDT1, TUBB, RAN	68	137	19256	6.20094	1	1	1
GOTERM_BP_DIRECT	GO:0030325~adrenal gland development	2	2.8169	0.0834989	MDK, TSPO	68	25	19256	22.6541	1	1	1
BIOCARTA	h_npcPathway:Mechanism of Protein Import into the Nucleus	2	2.8169	0.0849147	KPNA2, RAN	12	13	1623	20.8077	0.75824	0.679318	0.679318
GOTERM_MF_DIRECT	GO:0003823~antigen binding	3	4.22535	0.0871883	IGHM, IGHV3-20, JCHAIN	67	141	18883	5.99651	1	1	1
GOTERM_MF_DIRECT	GO:0048027~mRNA 5'-UTR binding	2	2.8169	0.0902643	RPL41, SHMT2	67	27	18883	20.8767	1	1	1
UP_SEQ_FEATURE	DOMAIN:Nudix hydrolase	2	2.8169	0.0916537	NUDT1, NUDT5	69	29	20562	20.5517	1	1	1
INTERPRO	IPR000086:NUDIX_hydrolase_dom	2	2.8169	0.0927625	NUDT1, NUDT5	70	29	20603	20.2985	1	1	1
GOTERM_BP_DIRECT	GO:1905564~positive regulation of vascular endothelial cell proliferation	2	2.8169	0.0930452	MDK, HMGB1	68	28	19256	20.2269	1	1	1
GOTERM_BP_DIRECT	GO:0042744~hydrogen peroxide catabolic process	2	2.8169	0.0930452	HBD	68	28	19256	20.2269	1	1	1
KEGG_PATHWAY	hsa01100:Metabolic pathways	11	15.493	0.0943748	UQCRQ, SHMT2, GSTP1, AKR1C3, HYI, CYC1, TYMS, NUDT5, GLUL, COX5A, GAPDH	37	1546	8662	1.66571	0.999978	0.728034	0.714552
UP_KW_DOMAIN	KW-0809~Transit peptide	5	7.04225	0.0943761	MRPL52, SHMT2, NUDT1, CYC1, COX5A	45	576	14600	2.81636	0.814598	1	1
GOTERM_CC_DIRECT	GO:0005615~extracellular space	11	15.493	0.0955029	CHID1, EEF1A1, CRHBP, IGHM, VCAN, GSTP1, TNFSF13, NUDT1, HMGB1, PPIA, JCHAIN	68	1931	20521	1.7191	1	0.64942	0.611219
INTERPRO	IPR015797:NUDIX_hydrolase-like_dom_sf	2	2.8169	0.0958052	NUDT1, NUDT5	70	30	20603	19.6219	1	1	1
GOTERM_MF_DIRECT	GO:0031210~phosphatidylcholine binding	2	2.8169	0.0997842	IGHM, JCHAIN	67	30	18883	18.7891	1	1	1
