## Supplemental Table 7 for "Single-cell RNA sequencing unraveled the expression heterogeneity of hematopoietic stem and progenitor cells and lymphoid cell development dysregulation in childhood asthma"

### Sheet: HSPC_A3_GO_up
GO analysis of 55 specifically upregulated HSPC genes in A3
Category	Term	Count	%	PValue	Genes	List Total	Pop Hits	Pop Total	Fold Enrichment	Bonferroni	Benjamini	FDR
KEGG_PATHWAY	hsa04141:Protein processing in endoplasmic reticulum	11	20.3704	4.11543e-11	DNAJC3, RPN2, HSPA5, RPN1, STT3A, DERL2, PREB, UBE2G1, CALR, HSP90B1, HERPUD1	28	170	8662	20.0172	5.10313e-09	5.10313e-09	5.10313e-09
UP_KW_CELLULAR_COMPONENT	KW-0256~Endoplasmic reticulum	19	35.1852	5.5454e-09	TMED9, MPIG6B, RPN2, HSPA5, RPN1, DERL2, HERPUD1, HSP90B1, DNAJC3, SPCS2, MZB1, STT3A, MLEC, PREB, CALR, CRELD2, EMC7, WDFY4, DNASE1L3	49	1367	17910	5.08024	1.05363e-07	1.05363e-07	1.05363e-07
GOTERM_CC_DIRECT	GO:0042470~melanosome	7	12.963	1.95303e-07	HSPA5, SERPINF1, RPN1, SLC1A5, SND1, HSP90B1, CTSB	52	102	20521	27.0828	2.4022e-05	2.40223e-05	2.22646e-05
GOTERM_BP_DIRECT	GO:0034975~protein folding in endoplasmic reticulum	4	7.40741	2.36514e-06	DNAJC3, HSPA5, CALR, HSP90B1	49	11	19256	142.902	0.000862903	0.000863275	0.000856179
GOTERM_CC_DIRECT	GO:0005789~endoplasmic reticulum membrane	14	25.9259	2.89878e-06	TMED9, RPN2, HSPA5, RPN1, ALG2, DERL2, HERPUD1, HSP90B1, SPCS2, STT3A, MLEC, PREB, CALR, EMC7	52	1138	20521	4.85491	0.000356487	0.000129629	0.000120144
GOTERM_CC_DIRECT	GO:0005783~endoplasmic reticulum	14	25.9259	3.16168e-06	TMED9, MPIG6B, RPN2, HSPA5, RPN1, DERL2, HERPUD1, HSP90B1, DNAJC3, MLEC, CALR, CRELD2, WDFY4, DNASE1L3	52	1147	20521	4.81681	0.000388812	0.000129629	0.000120144
UP_SEQ_FEATURE	TOPO_DOM:Lumenal	11	20.3704	4.04281e-06	TMED9, SPCS2, RPN2, GOLGB1, RPN1, STT3A, MLEC, DERL2, PREB, EMC7, HERPUD1	51	671	20562	6.60945	0.00117981	0.0011805	0.0011805
GOTERM_CC_DIRECT	GO:0008250~oligosaccharyltransferase complex	4	7.40741	5.16321e-06	RPN2, RPN1, STT3A, MLEC	52	14	20521	112.753	0.000634875	0.000158769	0.000147151
GOTERM_CC_DIRECT	GO:0070062~extracellular exosome	18	33.3333	1.62175e-05	TMED9, TPM4, HSPA5, CD82, SERPINF1, UBE2G1, SLC1A5, SND1, HSP90B1, GNAI2, DNAJC3, COBLL1, IGHD, VDAC1, TIMP1, CALR, CTSB, ITM2C	52	2241	20521	3.16976	0.00199278	0.00039895	0.000369758
GOTERM_BP_DIRECT	GO:0030433~ubiquitin-dependent ERAD pathway	5	9.25926	3.62706e-05	HSPA5, DERL2, CALR, HSP90B1, HERPUD1	49	75	19256	26.1986	0.0131518	0.00661939	0.00656499
GOTERM_MF_DIRECT	GO:0004579~dolichyl-diphosphooligosaccharide-protein glycotransferase activity	3	5.55556	6.29655e-05	RPN2, RPN1, STT3A	49	5	18883	231.22	0.0095254	0.00957075	0.00950779
GOTERM_BP_DIRECT	GO:0036503~ERAD pathway	5	9.25926	8.78999e-05	HSPA5, DERL2, CALR, HSP90B1, HERPUD1	49	94	19256	20.9032	0.0315756	0.0106945	0.0106066
GOTERM_CC_DIRECT	GO:0016020~membrane	27	50	0.000271147	CD82, RPN2, RPN1, DERL2, SLC1A5, RASGRP4, HSP90B1, GNAI2, HERPUD1, ADAM28, FCER1A, MLEC, EMC7, MPIG6B, TPM4, HSPA5, ALG2, NKG7, SND1, DNAJC3, GOLGB1, NINJ1, IGHD, STT3A, PREB, VDAC1, CALR	52	5595	20521	1.9044	0.0328054	0.00555851	0.00515179
KEGG_PATHWAY	hsa00513:Various types of N-glycan biosynthesis	4	7.40741	0.000285957	RPN2, RPN1, ALG2, STT3A	28	42	8662	29.4626	0.0348423	0.0177294	0.0177294
GOTERM_CC_DIRECT	GO:0034663~endoplasmic reticulum chaperone complex	3	5.55556	0.000328325	HSPA5, MZB1, HSP90B1	52	11	20521	107.628	0.0395857	0.00576913	0.005347
GOTERM_BP_DIRECT	GO:0006487~protein N-linked glycosylation	4	7.40741	0.000348179	RPN2, RPN1, STT3A, MLEC	49	55	19256	28.5803	0.119361	0.0317713	0.0315102
UP_SEQ_FEATURE	MOTIF:Prevents secretion from ER	4	7.40741	0.000360899	HSPA5, MZB1, CALR, HSP90B1	51	57	20562	28.2931	0.100037	0.0526913	0.0526913
KEGG_PATHWAY	hsa00510:N-Glycan biosynthesis	4	7.40741	0.000570345	RPN2, RPN1, ALG2, STT3A	28	53	8662	23.3477	0.0682987	0.0235743	0.0235743
GOTERM_BP_DIRECT	GO:0030970~retrograde protein transport, ER to cytosol	3	5.55556	0.000714051	DERL2, HSP90B1, HERPUD1	49	16	19256	73.6837	0.229505	0.0521257	0.0516973
GOTERM_CC_DIRECT	GO:0005788~endoplasmic reticulum lumen	6	11.1111	0.00101314	DNAJC3, HSPA5, MZB1, TIMP1, CALR, HSP90B1	52	310	20521	7.63809	0.11722	0.0155771	0.0144373
GOTERM_MF_DIRECT	GO:0051787~misfolded protein binding	3	5.55556	0.00116757	DNAJC3, HSPA5, DERL2	49	20	18883	57.8051	0.162702	0.0887356	0.0881518
GOTERM_CC_DIRECT	GO:0005790~smooth endoplasmic reticulum	3	5.55556	0.0016139	DNAJC3, CALR, HSP90B1	52	24	20521	49.3293	0.18018	0.0220566	0.0204427
GOTERM_BP_DIRECT	GO:0018279~protein N-linked glycosylation via asparagine	3	5.55556	0.00162157	RPN2, RPN1, STT3A	49	24	19256	49.1224	0.446975	0.0986452	0.0978344
UP_KW_DOMAIN	KW-0732~Signal	23	42.5926	0.00218358	TMED9, MPIG6B, RPN2, HSPA5, CD82, TMEM167A, SERPINF1, RPN1, TRBV7-2, PRSS57, HSP90B1, DNAJC3, ADAM28, GOLGB1, MZB1, MLEC, FCER1A, TIMP1, CALR, CRELD2, EMC7, DNASE1L3, CTSB	43	4412	14600	1.77001	0.0322577	0.0327537	0.0327537
UP_SEQ_FEATURE	TOPO_DOM:Cytoplasmic	19	35.1852	0.00328003	TMED9, MPIG6B, RPN2, CD82, TMEM167A, RPN1, DERL2, SLC1A5, HERPUD1, ADAM28, SPCS2, GOLGB1, NINJ1, IGHD, STT3A, MLEC, FCER1A, PREB, EMC7	51	3882	20562	1.9733	0.616856	0.319256	0.319256
GOTERM_MF_DIRECT	GO:0005515~protein binding	42	77.7778	0.00379697	CD82, RPN2, UHRF1, TMEM167A, RPN1, DERL2, SLC1A5, HSP90B1, GNAI2, HERPUD1, ADAM28, SEC14L1, TMSB4X, EIF4EBP1, FCER1A, MLEC, TIMP1, EMC7, CTSB, TMED9, MPIG6B, TPM4, HSPA5, STAT1, SERPINF1, ALG2, NKG7, UBE2G1, SND1, SPCS2, GOLGB1, NINJ1, MAP1A, MZB1, STT3A, PREB, TCF4, VDAC1, CALR, CRELD2, DNASE1L3, ITM2C	49	12707	18883	1.27374	0.439115	0.19238	0.191114
UP_KW_BIOLOGICAL_PROCESS	KW-0834~Unfolded protein response	3	5.55556	0.0048288	DNAJC3, DERL2, HERPUD1	27	46	11447	27.6498	0.143496	0.154522	0.154522
UP_SEQ_FEATURE	CARBOHYD:N-linked (GlcNAc...) asparagine	20	37.037	0.00578722	TMED9, MPIG6B, RPN2, CD82, TMEM167A, RPN1, PRSS57, SLC1A5, HSP90B1, ADAM28, NINJ1, IGHD, STT3A, MLEC, FCER1A, TIMP1, CALR, CRELD2, CTSB, ITM2C	51	4422	20562	1.8235	0.81636	0.422467	0.422467
GOTERM_BP_DIRECT	GO:0043434~response to peptide hormone	3	5.55556	0.00587241	STAT1, TIMP1, GNAI2	49	46	19256	25.6291	0.883486	0.2801	0.277798
GOTERM_CC_DIRECT	GO:0005576~extracellular region	13	24.0741	0.00599013	MTRNR2L12, SERPINF1, HSP90B1, DNAJC3, ADAM28, TMSB4X, NINJ1, MZB1, IGHD, TIMP1, CALR, DNASE1L3, CTSB	52	2172	20521	2.36199	0.52241	0.0736787	0.0682875
GOTERM_BP_DIRECT	GO:0030968~endoplasmic reticulum unfolded protein response	3	5.55556	0.00637985	HSPA5, DERL2, HERPUD1	49	48	19256	24.5612	0.903296	0.2801	0.277798
GOTERM_BP_DIRECT	GO:0051603~proteolysis involved in cellular protein catabolic process	3	5.55556	0.00690658	DNAJC3, HSPA5, CTSB	49	50	19256	23.5788	0.920313	0.2801	0.277798
UP_KW_PTM	KW-0007~Acetylation	19	35.1852	0.00957221	TMED9, TPM4, HSPA5, UHRF1, STAT1, RPN1, UBE2G1, SLC1A5, SND1, HERPUD1, HSP90B1, SPCS2, TMSB4X, GOLGB1, NINJ1, EIF4EBP1, VDAC1, CALR, CTSB	44	3505	14237	1.75401	0.13435	0.153155	0.153155
GOTERM_CC_DIRECT	GO:0048471~perinuclear region of cytoplasm	7	12.963	0.0100742	STAT1, SERPINF1, ALG2, CALR, HSP90B1, ITM2C, CTSB	52	745	20521	3.70798	0.712179	0.112648	0.104406
GOTERM_MF_DIRECT	GO:0005509~calcium ion binding	7	12.963	0.011137	TPM4, HSPA5, CALR, CRELD2, DNASE1L3, RASGRP4, HSP90B1	49	746	18883	3.61605	0.81774	0.423206	0.420422
GOTERM_BP_DIRECT	GO:0051208~sequestering of calcium ion	2	3.7037	0.0124029	CALR, HSP90B1	49	5	19256	157.192	0.98949	0.452708	0.448987
UP_SEQ_FEATURE	TRANSMEM:Helical	22	40.7407	0.0125951	TMED9, MPIG6B, RPN2, CD82, TMEM167A, RPN1, ALG2, DERL2, NKG7, SLC1A5, HERPUD1, ADAM28, SPCS2, GOLGB1, NINJ1, IGHD, STT3A, MLEC, FCER1A, PREB, EMC7, ITM2C	51	5455	20562	1.62601	0.975304	0.735554	0.735554
GOTERM_CC_DIRECT	GO:0005793~endoplasmic reticulum-Golgi intermediate compartment	3	5.55556	0.0165162	TMED9, HSPA5, GOLGB1	52	79	20521	14.9861	0.871066	0.169291	0.156904
UP_KW_BIOLOGICAL_PROCESS	KW-0945~Host-virus interaction	6	11.1111	0.017623	HSPA5, STAT1, DERL2, VDAC1, SLC1A5, SND1	27	687	11447	3.70273	0.433889	0.281968	0.281968
GOTERM_BP_DIRECT	GO:1901164~negative regulation of trophoblast cell migration	2	3.7037	0.0197723	TIMP1, CALR	49	8	19256	98.2449	0.999317	0.65608	0.650688
UP_KW_MOLECULAR_FUNCTION	KW-0143~Chaperone	4	7.40741	0.0219204	DNAJC3, HSPA5, CALR, HSP90B1	31	239	11872	6.4095	0.485689	0.657613	0.657613
GOTERM_BP_DIRECT	GO:0034976~response to endoplasmic reticulum stress	3	5.55556	0.0234506	HSPA5, HSP90B1, HERPUD1	49	95	19256	12.4099	0.999827	0.713289	0.707427
KEGG_PATHWAY	hsa04612:Antigen processing and presentation	3	5.55556	0.0242941	HSPA5, CALR, CTSB	28	78	8662	11.8984	0.952625	0.753118	0.753118
GOTERM_CC_DIRECT	GO:0033018~sarcoplasmic reticulum lumen	2	3.7037	0.0245818	CALR, HSP90B1	52	10	20521	78.9269	0.953175	0.232582	0.215564
GOTERM_CC_DIRECT	GO:0044194~cytolytic granule	2	3.7037	0.0270072	NKG7, CALR	52	11	20521	71.7517	0.965526	0.237277	0.219915
GOTERM_MF_DIRECT	GO:0051087~chaperone binding	3	5.55556	0.029263	DNAJC3, HSPA5, CALR	49	105	18883	11.0105	0.989049	0.889596	0.883743
UP_KW_LIGAND	KW-0106~Calcium	6	11.1111	0.0363584	TPM4, CALR, CRELD2, DNASE1L3, RASGRP4, HSP90B1	15	973	6921	2.84522	0.334618	0.399943	0.399943
GOTERM_BP_DIRECT	GO:0008284~positive regulation of cell proliferation	5	9.25926	0.0364882	MZB1, DERL2, TIMP1, CALR, GNAI2	49	504	19256	3.89861	0.999999	0.893374	0.886031
GOTERM_BP_DIRECT	GO:0006486~protein glycosylation	3	5.55556	0.0366088	RPN1, ALG2, STT3A	49	121	19256	9.7433	0.999999	0.893374	0.886031
GOTERM_BP_DIRECT	GO:0043066~negative regulation of apoptotic process	5	9.25926	0.0369401	DNAJC3, HSPA5, VDAC1, TIMP1, HSP90B1	49	506	19256	3.8832	0.999999	0.893374	0.886031
GOTERM_CC_DIRECT	GO:0044322~endoplasmic reticulum quality control compartment	2	3.7037	0.0390455	CALR, HERPUD1	52	16	20521	49.3293	0.992545	0.320173	0.296746
GOTERM_BP_DIRECT	GO:0045047~protein targeting to ER	2	3.7037	0.0391616	SPCS2, HERPUD1	49	16	19256	49.1224	1	0.893374	0.886031
UP_KW_BIOLOGICAL_PROCESS	KW-0204~Cytolysis	2	3.7037	0.0401335	NINJ1, NKG7	27	18	11447	47.107	0.730383	0.42809	0.42809
GOTERM_MF_DIRECT	GO:0051082~unfolded protein binding	3	5.55556	0.0425875	HSPA5, CALR, HSP90B1	49	129	18883	8.96203	0.99866	1	1
GOTERM_MF_DIRECT	GO:0045296~cadherin binding	4	7.40741	0.0476581	HSPA5, STAT1, COBLL1, SND1	49	320	18883	4.81709	0.999402	1	1
GOTERM_CC_DIRECT	GO:0071682~endocytic vesicle lumen	2	3.7037	0.0485709	CALR, HSP90B1	52	20	20521	39.4635	0.997811	0.373389	0.346068
KEGG_PATHWAY	hsa05012:Parkinson disease	4	7.40741	0.048667	HSPA5, VDAC1, UBE2G1, GNAI2	28	266	8662	4.65199	0.997943	1	1
UP_SEQ_FEATURE	DOMAIN:GOLD	2	3.7037	0.0498659	TMED9, SEC14L1	51	21	20562	38.3978	1	1	1
INTERPRO	IPR009038:GOLD_dom	2	3.7037	0.0507399	TMED9, SEC14L1	52	21	20603	37.7344	0.999974	1	1
UP_SEQ_FEATURE	CROSSLNK:Glycyl lysine isopeptide (Lys-Gly) (interchain with G-Cter in SUMO2); alternate	4	7.40741	0.0529283	STAT1, UHRF1, TMSB4X, RPN1	51	349	20562	4.62093	1	1	1
GOTERM_CC_DIRECT	GO:0005794~Golgi apparatus	7	12.963	0.0531363	TMED9, MPIG6B, SEC14L1, TMEM167A, GOLGB1, CRELD2, ITM2C	52	1095	20521	2.52278	0.998788	0.384457	0.356326
UP_KW_PTM	KW-0325~Glycoprotein	21	38.8889	0.0554911	TMED9, MPIG6B, RPN2, CD82, TMEM167A, SERPINF1, RPN1, PRSS57, SLC1A5, HSP90B1, ADAM28, NINJ1, IGHD, STT3A, MLEC, FCER1A, TIMP1, CALR, CRELD2, CTSB, ITM2C	44	4801	14237	1.41532	0.575292	0.38745	0.38745
UP_KW_CELLULAR_COMPONENT	KW-0964~Secreted	11	20.3704	0.0594686	ADAM28, MTRNR2L12, SERPINF1, NINJ1, MZB1, IGHD, PRSS57, TIMP1, CALR, DNASE1L3, CTSB	49	2174	17910	1.84941	0.688044	0.564951	0.564951
GOTERM_MF_DIRECT	GO:0019899~enzyme binding	4	7.40741	0.0693778	HSPA5, STAT1, TMSB4X, MLEC	49	374	18883	4.12158	0.999982	1	1
GOTERM_MF_DIRECT	GO:0003785~actin monomer binding	2	3.7037	0.0712037	COBLL1, TMSB4X	49	29	18883	26.5771	0.999987	1	1
UP_KW_PTM	KW-0013~ADP-ribosylation	3	5.55556	0.072647	STAT1, DNASE1L3, GNAI2	44	147	14237	6.60343	0.677391	0.38745	0.38745
UP_KW_DISEASE	KW-0900~Congenital disorder of glycosylation	2	3.7037	0.0756004	ALG2, STT3A	8	53	4749	22.4009	0.667313	1	1
GOTERM_CC_DIRECT	GO:0030496~midbody	3	5.55556	0.0787886	HSPA5, HSP90B1, GNAI2	52	187	20521	6.33104	0.999959	0.538389	0.498995
GOTERM_BP_DIRECT	GO:0071310~cellular response to organic substance	2	3.7037	0.0791254	STAT1, CALR	49	33	19256	23.8169	1	1	0.994505
UP_KW_DOMAIN	KW-0812~Transmembrane	23	42.5926	0.0833885	TMED9, MPIG6B, RPN2, CD82, TMEM167A, RPN1, ALG2, DERL2, NKG7, SLC1A5, HERPUD1, ADAM28, SPCS2, GOLGB1, NINJ1, IGHD, STT3A, MLEC, FCER1A, PREB, VDAC1, EMC7, ITM2C	43	5939	14600	1.31492	0.729118	0.625414	0.625414
GOTERM_CC_DIRECT	GO:0005925~focal adhesion	4	7.40741	0.0902055	TPM4, HSPA5, CALR, HSP90B1	52	428	20521	3.68817	0.999991	0.583962	0.541233
KEGG_PATHWAY	hsa03060:Protein export	2	3.7037	0.0923969	SPCS2, HSPA5	28	31	8662	19.9585	0.999994	1	1
KEGG_PATHWAY	hsa05164:Influenza A	3	5.55556	0.0986574	DNAJC3, STAT1, VDAC1	28	171	8662	5.42732	0.999997	1	1
