## Supplemental Table 8 for "Single-cell RNA sequencing unraveled the expression heterogeneity of hematopoietic stem and progenitor cells and lymphoid cell development dysregulation in childhood asthma"

### Sheet: HSPC_A1_GO_down
GO analysis of 179 downregulated HSPC genes in A1
Category	Term	Count	%	PValue	Genes	List Total	Pop Hits	Pop Total	Fold Enrichment	Bonferroni	Benjamini	FDR
UP_KW_BIOLOGICAL_PROCESS	KW-0391~Immunity	19	22.3529	6.50488e-07	IGHV5-51, TRGV2, SYK, TRBV4-1, CD300A, LST1, LILRB2, IFIT1, TRBV7-6, TRBV7-4, TRAV25, PYCARD, IL4I1, JAML, CD8B, IGLV3-21, HLA-DOA, HLA-DQA2, KLRG1	59	961	11447	3.83592	2.9922e-05	2.99225e-05	2.99225e-05
INTERPRO	IPR007110:Ig-like_dom	15	17.6471	1.72412e-06	IGHV5-51, TRGV2, TRBV4-1, CD300A, FCRL3, LILRB2, TRBV7-6, TRBV7-4, TRAV25, JAML, CD8B, IGLV3-21, HLA-DOA, HLA-DQA2, JAM2	83	763	20603	4.87999	0.000498147	0.000498271	0.000498271
GOTERM_BP_DIRECT	GO:0002250~adaptive immune response	12	14.1176	1.86518e-06	IL4I1, TRGV2, SYK, TRBV4-1, CD8B, IGLV3-21, LILRB2, TRBV7-6, HLA-DOA, HLA-DQA2, TRBV7-4, TRAV25	78	455	19256	6.5109	0.00125448	0.00125526	0.00125526
UP_SEQ_FEATURE	DOMAIN:Ig-like	14	16.4706	2.03295e-06	IGHV5-51, TRGV2, TRBV4-1, FCRL3, LILRB2, TRBV7-6, TRBV7-4, TRAV25, JAML, CD8B, IGLV3-21, HLA-DOA, HLA-DQA2, JAM2	82	670	20562	5.23968	0.000863631	0.000864003	0.000864003
INTERPRO	IPR036179:Ig-like_dom_sf	15	17.6471	7.33891e-06	IGHV5-51, TRGV2, TRBV4-1, CD300A, FCRL3, LILRB2, TRBV7-6, TRBV7-4, TRAV25, JAML, CD8B, IGLV3-21, HLA-DOA, HLA-DQA2, JAM2	83	865	20603	4.30455	0.00211871	0.00106047	0.00106047
UP_KW_BIOLOGICAL_PROCESS	KW-1064~Adaptive immunity	13	15.2941	7.96303e-06	IGHV5-51, TRGV2, SYK, TRBV4-1, LILRB2, TRBV7-6, TRBV7-4, TRAV25, IL4I1, CD8B, IGLV3-21, HLA-DOA, HLA-DQA2	59	514	11447	4.90704	0.000366234	0.00018315	0.00018315
GOTERM_CC_DIRECT	GO:0042101~T cell receptor complex	7	8.23529	2.0272e-05	TRGV2, SYK, TRBV4-1, CD8B, TRBV7-6, TRBV7-4, TRAV25	81	143	20521	12.4015	0.00348075	0.00348679	0.00348679
INTERPRO	IPR013106:Ig_V-set	11	12.9412	2.08397e-05	IGHV5-51, TRGV2, JAML, TRBV4-1, CD8B, CD300A, IGLV3-21, TRBV7-6, TRBV7-4, JAM2, TRAV25	83	481	20603	5.67675	0.00600464	0.00200756	0.00200756
GOTERM_BP_DIRECT	GO:0006955~immune response	11	12.9412	2.74572e-05	CD8B, IGLV3-21, FCRL3, LST1, CCL4, CCR9, IRF8, FAS, LILRB2, CRIP1, HLA-DQA2	78	496	19256	5.47498	0.0183093	0.00923936	0.00923936
INTERPRO	IPR013783:Ig-like_fold	16	18.8235	3.1061e-05	IGHV5-51, TRGV2, TRBV4-1, CD300A, FCRL3, LILRB2, TRBV7-6, TRBV7-4, TRAV25, JAML, CD8B, IGLV3-21, PLXNB2, HLA-DOA, HLA-DQA2, JAM2	83	1119	20603	3.5493	0.0089366	0.00224416	0.00224416
UP_KW_DOMAIN	KW-0393~Immunoglobulin domain	13	15.2941	0.00016469	IGHV5-51, TRGV2, TRBV4-1, CD300A, FCRL3, LILRB2, TRBV7-6, TRBV7-4, TRAV25, JAML, CD8B, IGLV3-21, JAM2	66	790	14600	3.6402	0.00263178	0.00263503	0.00263503
GOTERM_BP_DIRECT	GO:0050870~positive regulation of T cell activation	4	4.70588	0.000307667	PYCARD, HLA-DOA, HLA-DQA2, HSPD1	78	33	19256	29.9239	0.187055	0.0528264	0.0528264
GOTERM_BP_DIRECT	GO:0007166~cell surface receptor signaling pathway	8	9.41176	0.000313976	ADGRE2, TRBV4-1, FCRL3, ADGRG6, LILRB2, TRBV7-6, TRBV7-4, KLRG1	78	324	19256	6.0956	0.1905	0.0528264	0.0528264
GOTERM_BP_DIRECT	GO:0032733~positive regulation of interleukin-10 production	4	4.70588	0.000630847	PYCARD, SYK, IRF4, HSPD1	78	42	19256	23.5116	0.34603	0.084912	0.084912
GOTERM_CC_DIRECT	GO:0009986~cell surface	10	11.7647	0.000889499	EGFL7, CD8B, FCRL3, ADGRG6, CCR9, FAS, PLXNB2, LILRB2, JAM2, HSPD1	81	644	20521	3.93394	0.141923	0.0764969	0.0764969
KEGG_PATHWAY	hsa04940:Type I diabetes mellitus	4	4.70588	0.00130977	FAS, HLA-DOA, HLA-DQA2, HSPD1	45	43	8662	17.9059	0.177399	0.195156	0.195156
GOTERM_BP_DIRECT	GO:0043065~positive regulation of apoptotic process	7	8.23529	0.00179927	PYCARD, HPGD, PDCD5, IRF8, FAS, ID3, HSPD1	78	321	19256	5.3835	0.702398	0.201818	0.201818
UP_KW_CELLULAR_COMPONENT	KW-1279~T cell receptor	5	5.88235	0.00242667	TRGV2, TRBV4-1, TRBV7-6, TRBV7-4, TRAV25	75	136	17910	8.77941	0.0657669	0.0679468	0.0679468
UP_KW_PTM	KW-1015~Disulfide bond	32	37.6471	0.0033883	TRBV4-1, FPR1, TRBV7-6, TRBV7-4, LMNB1, TRAV25, LMAN1, ADGRE2, IL4I1, ERLEC1, IGLV3-21, CCL4, ADGRG6, CCR9, HLA-DOA, HLA-DQA2, JAM2, KLRG1, IGHV5-51, EGFL7, SPINK2, TRGV2, CD300A, APLP2, FCRL3, LILRB2, GZMH, CD8B, JAML, FAS, PLXNB2, ST6GALNAC4	74	3870	14237	1.59084	0.0560658	0.0609893	0.0609893
UP_KW_MOLECULAR_FUNCTION	KW-0675~Receptor	17	20	0.0046044	TRGV2, TRBV4-1, CD300A, FCRL3, FPR1, RRBP1, LILRB2, TRBV7-6, TRBV7-4, TRAV25, ADGRE2, PGRMC1, ADGRG6, CCR9, FAS, PLXNB2, KLRG1	53	1858	11872	2.04952	0.153073	0.165758	0.165758
GOTERM_CC_DIRECT	GO:0016020~membrane	34	40	0.00468714	FEN1, LST1, FPR1, RRBP1, BRCA1, SLC2A6, HSPD1, LMNB1, SMPD3, LMAN1, ADGRE2, PGRMC1, ADGRG6, HLA-DQA2, JAM2, KLRG1, CD300A, APLP2, FCRL3, PRKCD, ANXA5, LILRB2, LZTFL1, GZMH, CD8B, JAML, IRF4, CALU, FAS, PLXNB2, PREB, HYOU1, ST6GALNAC4, SLC25A4	81	5595	20521	1.53954	0.554288	0.268729	0.268729
UP_KW_DOMAIN	KW-0732~Signal	31	36.4706	0.00481855	TRBV4-1, LST1, TRBV7-6, NPIPB15, TRBV7-4, TRAV25, LMAN1, ADGRE2, IL4I1, ERLEC1, IGLV3-21, CCL4, ADGRG6, HLA-DOA, HLA-DQA2, JAM2, IGHV5-51, EGFL7, SPINK2, TRGV2, CD300A, APLP2, FCRL3, LILRB2, GZMH, CD8B, JAML, CALU, FAS, PLXNB2, HYOU1	66	4412	14600	1.5543	0.0743722	0.0385484	0.0385484
GOTERM_BP_DIRECT	GO:0032755~positive regulation of interleukin-6 production	4	4.70588	0.00794947	PYCARD, SYK, LILRB2, HSPD1	78	102	19256	9.68125	0.995352	0.764285	0.764285
GOTERM_BP_DIRECT	GO:0050778~positive regulation of immune response	3	3.52941	0.0101089	SYK, HLA-DOA, HLA-DQA2	78	38	19256	19.4899	0.998928	0.850408	0.850408
KEGG_PATHWAY	hsa04141:Protein processing in endoplasmic reticulum	5	5.88235	0.010556	ERLEC1, LMAN1, PREB, HYOU1, RRBP1	45	170	8662	5.66144	0.794273	0.534879	0.534879
KEGG_PATHWAY	hsa05164:Influenza A	5	5.88235	0.0107694	PYCARD, FAS, HLA-DOA, SLC25A4, HLA-DQA2	45	171	8662	5.62833	0.800779	0.534879	0.534879
GOTERM_BP_DIRECT	GO:0006888~ER to Golgi vesicle-mediated transport	4	4.70588	0.0132007	COPB2, LMAN1, PREB, HYOU1	78	123	19256	8.02835	0.999869	0.85544	0.85544
GOTERM_BP_DIRECT	GO:0032735~positive regulation of interleukin-12 production	3	3.52941	0.0133949	SYK, IRF8, HSPD1	78	44	19256	16.8322	0.999886	0.85544	0.85544
GOTERM_MF_DIRECT	GO:0051082~unfolded protein binding	4	4.70588	0.0136859	ERLEC1, LMAN1, HYOU1, HSPD1	74	129	18883	7.91242	0.957393	0.887605	0.887605
GOTERM_BP_DIRECT	GO:0043280~positive regulation of cysteine-type endopeptidase activity involved in apoptotic process	3	3.52941	0.0139819	PYCARD, SYK, PDCD5	78	45	19256	16.4581	0.999923	0.85544	0.85544
GOTERM_MF_DIRECT	GO:0042802~identical protein binding	14	16.4706	0.0147855	BEX3, DUT, HPGD, TPM2, APLP2, LMO2, BRCA1, PYGL, LZTFL1, PYCARD, SMPD3, UCK2, CCL4, FAS	74	1734	18883	2.06024	0.966997	0.887605	0.887605
GOTERM_MF_DIRECT	GO:0019899~enzyme binding	6	7.05882	0.0148556	PYCARD, HOXA9, PRKCD, HMGA1, BRCA1, HSPD1	74	374	18883	4.09373	0.96753	0.887605	0.887605
GOTERM_MF_DIRECT	GO:0005515~protein binding	59	69.4118	0.015504	JPT1, FEN1, PDCD5, BRCA1, PYGL, IFIT1, SLC2A6, SMC4, CKS1B, LMNB1, PYCARD, SMPD3, ADGRE2, IL4I1, HOXA9, PHACTR1, HLA-DOA, TMSB10, KLF10, SPINK2, DUSP2, EGFL7, SYK, CD300A, LMO4, APLP2, LMO2, ANXA5, PRKCD, LZTFL1, PSMA4, CD8B, IRF4, IRF8, PREB, KIF20B, SLC25A4, BEX3, COPB2, CSTA, FPR1, HSPD1, LMAN1, ERLEC1, PGRMC1, CCL4, HLA-DQA2, JAM2, KLRG1, DUT, HMGA1, LILRB2, HOPX, SPCS2, CALU, ID3, FAS, PLXNB…	74	12707	18883	1.18481	0.972075	0.887605	0.887605
KEGG_PATHWAY	hsa05330:Allograft rejection	3	3.52941	0.0157886	FAS, HLA-DOA, HLA-DQA2	45	38	8662	15.1965	0.906639	0.568921	0.568921
GOTERM_BP_DIRECT	GO:0071356~cellular response to tumor necrosis factor	4	4.70588	0.0175771	PYCARD, SMPD3, CCL4, BRCA1	78	137	19256	7.20794	0.999993	0.985784	0.985784
INTERPRO	IPR003599:Ig_sub	7	8.23529	0.0188858	JAML, CD8B, CD300A, IGLV3-21, FCRL3, LILRB2, JAM2	83	529	20603	3.28469	0.995955	1	1
KEGG_PATHWAY	hsa05332:Graft-versus-host disease	3	3.52941	0.0190913	FAS, HLA-DOA, HLA-DQA2	45	42	8662	13.7492	0.943421	0.568921	0.568921
GOTERM_CC_DIRECT	GO:0005576~extracellular region	16	18.8235	0.0196397	IGHV5-51, SPINK2, EGFL7, PRKCD, ANXA5, PYGL, NPIPB15, PYCARD, SMPD3, IL4I1, PGRMC1, CD8B, IGLV3-21, CCL4, CALU, HYOU1	81	2172	20521	1.86627	0.967013	0.691112	0.691112
GOTERM_BP_DIRECT	GO:0006968~cellular defense response	3	3.52941	0.0197491	CCR9, LILRB2, KLRG1	78	54	19256	13.7151	0.999999	1	1
GOTERM_BP_DIRECT	GO:0002376~immune system process	3	3.52941	0.0218578	CD300A, IRF4, IRF8	78	57	19256	12.9933	1	1	1
SMART	SM00406:IGv	6	7.05882	0.0230023	IGHV5-51, CD8B, IGLV3-21, TRBV7-6, TRBV7-4, TRAV25	54	329	10690	3.61027	0.728332	0.473088	0.473088
GOTERM_BP_DIRECT	GO:0042110~T cell activation	3	3.52941	0.0233131	CD8B, IRF4, HSPD1	78	59	19256	12.5528	1	1	1
UP_SEQ_FEATURE	DOMAIN:Interferon regulatory factor-3	2	2.35294	0.0234071	IRF4, IRF8	82	6	20562	83.5854	0.999958	1	1
GOTERM_CC_DIRECT	GO:0101003~ficolin-1-rich granule membrane	3	3.52941	0.0236762	CD300A, FPR1, LILRB2	81	61	20521	12.4596	0.983776	0.691112	0.691112
UP_SEQ_FEATURE	TOPO_DOM:Cytoplasmic	24	28.2353	0.0241117	CD300A, APLP2, FCRL3, FPR1, RRBP1, LILRB2, SLC2A6, SMPD3, ADGRE2, LMAN1, PGRMC1, SPCS2, JAML, CD8B, ADGRG6, CCR9, FAS, PLXNB2, PREB, HLA-DOA, HLA-DQA2, ST6GALNAC4, JAM2, KLRG1	82	3882	20562	1.55027	0.999969	1	1
GOTERM_CC_DIRECT	GO:0070062~extracellular exosome	16	18.8235	0.0252941	DUT, HPGD, CD300A, APLP2, PRKCD, ANXA5, PDCD5, PYGL, HSPD1, LMAN1, PSMA4, ALDH2, IGLV3-21, FAS, PLXNB2, HYOU1	81	2241	20521	1.8088	0.987803	0.691112	0.691112
KEGG_PATHWAY	hsa04672:Intestinal immune network for IgA production	3	3.52941	0.0254996	CCR9, HLA-DOA, HLA-DQA2	45	49	8662	11.785	0.978693	0.627954	0.627954
INTERPRO	IPR001003:MHC_II_a_N	2	2.35294	0.0275335	HLA-DOA, HLA-DQA2	83	7	20603	70.9225	0.999687	1	1
GOTERM_MF_DIRECT	GO:0001786~phosphatidylserine binding	3	3.52941	0.0292752	SMPD3, CD300A, ANXA5	74	69	18883	11.0946	0.998891	1	1
KEGG_PATHWAY	hsa05320:Autoimmune thyroid disease	3	3.52941	0.0295012	FAS, HLA-DOA, HLA-DQA2	45	53	8662	10.8956	0.988459	0.627954	0.627954
UP_KW_CELLULAR_COMPONENT	KW-1003~Cell membrane	25	29.4118	0.0308597	TRBV4-1, FPR1, TRBV7-6, TRBV7-4, TRAV25, SMPD3, ADGRE2, IGLV3-21, ADGRG6, CCR9, HLA-DQA2, JAM2, KLRG1, IGHV5-51, TRGV2, SYK, CD300A, APLP2, FCRL3, PRKCD, LILRB2, CD8B, JAML, FAS, PLXNB2	75	4020	17910	1.48507	0.584256	0.432036	0.432036
UP_SEQ_FEATURE	MUTAGEN:S->A: Loss of phosphorylation.	2	2.35294	0.0310886	DUT, PRKCD	82	8	20562	62.689	0.999999	1	1
INTERPRO	IPR019471:Interferon_reg_factor-3	2	2.35294	0.0314053	IRF4, IRF8	83	8	20603	62.0572	0.999901	1	1
GOTERM_BP_DIRECT	GO:0050859~negative regulation of B cell receptor signaling pathway	2	2.35294	0.0315515	CD300A, FCRL3	78	8	19256	61.7179	1	1	1
GOTERM_CC_DIRECT	GO:0005886~plasma membrane	30	35.2941	0.0316003	TRBV4-1, LST1, FPR1, BRCA1, TRBV7-6, SLC2A6, TRBV7-4, HSPD1, SMPD3, ADGRE2, PGRMC1, IGLV3-21, ADGRG6, CCR9, PLS3, HLA-DOA, HLA-DQA2, JAM2, KLRG1, IGHV5-51, SYK, CD300A, APLP2, PRKCD, LILRB2, CD8B, JAML, FAS, PLXNB2, SLC25A4	81	5395	20521	1.40878	0.996006	0.691112	0.691112
GOTERM_CC_DIRECT	GO:0005737~cytoplasm	31	36.4706	0.0321448	BEX3, JPT1, CSTA, HPGD, LST1, PDCD5, FPR1, PYGL, BRCA1, IFIT1, CRIP1, HSPD1, SMPD3, PYCARD, HOXA9, ADGRG6, PLS3, TMSB10, DUSP2, SYK, PRKCD, ANXA5, LILRB2, HOPX, LZTFL1, GZMH, UCK2, PSMA4, IRF8, ID3, KIF20B	81	5636	20521	1.39349	0.996374	0.691112	0.691112
SMART	SM00920:MHC_II_alpha	2	2.35294	0.0342028	HLA-DOA, HLA-DQA2	54	7	10690	56.5608	0.857567	0.473088	0.473088
UP_SEQ_FEATURE	DNA_BIND:IRF tryptophan pentad repeat	2	2.35294	0.0349069	IRF4, IRF8	82	9	20562	55.7236	1	1	1
INTERPRO	IPR001781:Znf_LIM	3	3.52941	0.0368883	LMO4, LMO2, CRIP1	83	76	20603	9.79851	0.999981	1	1
UP_SEQ_FEATURE	DOMAIN:IRF tryptophan pentad repeat	2	2.35294	0.0387103	IRF4, IRF8	82	10	20562	50.1512	1	1	1
GOTERM_BP_DIRECT	GO:0032729~positive regulation of interferon-gamma production	3	3.52941	0.0389822	PYCARD, IRF8, HSPD1	78	78	19256	9.49507	1	1	1
SMART	SM01243:IRF-3	2	2.35294	0.0389943	IRF4, IRF8	54	8	10690	49.4907	0.892191	0.473088	0.473088
INTERPRO	IPR019817:Interferon_reg_fac_CS	2	2.35294	0.0391031	IRF4, IRF8	83	10	20603	49.6458	0.99999	1	1
INTERPRO	IPR001346:Interferon_reg_fact_DNA-bd_dom	2	2.35294	0.0391031	IRF4, IRF8	83	10	20603	49.6458	0.99999	1	1
GOTERM_BP_DIRECT	GO:0001843~neural tube closure	3	3.52941	0.0398932	LMO4, PLXNB2, KIF20B	78	79	19256	9.37488	1	1	1
GOTERM_MF_DIRECT	GO:0042975~peroxisome proliferator activated receptor binding	2	2.35294	0.0417233	DUT, HMGA1	74	11	18883	46.3956	0.999942	1	1
UP_KW_DOMAIN	KW-0440~LIM domain	3	3.52941	0.0429398	LMO4, LMO2, CRIP1	66	74	14600	8.96806	0.504518	0.229012	0.229012
GOTERM_BP_DIRECT	GO:0030593~neutrophil chemotaxis	3	3.52941	0.0436171	SYK, JAML, CCL4	78	83	19256	8.92308	1	1	1
KEGG_PATHWAY	hsa04514:Cell adhesion molecules	4	4.70588	0.0450456	CD8B, HLA-DOA, HLA-DQA2, JAM2	45	157	8662	4.90418	0.998959	0.781448	0.781448
GOTERM_MF_DIRECT	GO:0038023~signaling receptor activity	4	4.70588	0.0456241	CD300A, FAS, RRBP1, KLRG1	74	206	18883	4.95487	0.999977	1	1
SMART	SM00409:IG	7	8.23529	0.0457904	JAML, CD8B, CD300A, IGLV3-21, FCRL3, LILRB2, JAM2	54	529	10690	2.61955	0.927548	0.473088	0.473088
GOTERM_BP_DIRECT	GO:0045577~regulation of B cell differentiation	2	2.35294	0.0469568	IL4I1, FCRL3	78	12	19256	41.1453	1	1	1
KEGG_PATHWAY	hsa04217:Necroptosis	4	4.70588	0.0472016	PYCARD, FAS, PYGL, SLC25A4	45	160	8662	4.81222	0.999257	0.781448	0.781448
SMART	SM00348:IRF	2	2.35294	0.0485074	IRF4, IRF8	54	10	10690	39.5926	0.93824	0.473088	0.473088
GOTERM_MF_DIRECT	GO:0032395~MHC class II receptor activity	2	2.35294	0.0491227	HLA-DOA, HLA-DQA2	74	13	18883	39.2578	0.99999	1	1
UP_SEQ_FEATURE	MOTIF:ITIM motif 3	2	2.35294	0.0500321	FCRL3, LILRB2	82	13	20562	38.5779	1	1	1
SMART	SM00132:LIM	3	3.52941	0.050688	LMO4, LMO2, CRIP1	54	73	10690	8.13546	0.945687	0.473088	0.473088
GOTERM_BP_DIRECT	GO:0007049~cell cycle	5	5.88235	0.052102	PRKCD, BRCA1, KIF20B, SMC4, CKS1B	78	351	19256	3.51669	1	1	1
GOTERM_CC_DIRECT	GO:0000139~Golgi membrane	7	8.23529	0.0521315	PYCARD, SMPD3, COPB2, LMAN1, LST1, ST6GALNAC4, HLA-DQA2	81	689	20521	2.5739	0.9999	0.983603	0.983603
GOTERM_CC_DIRECT	GO:0005667~transcription factor complex	4	4.70588	0.0571862	HOXA9, LMO4, LMO2, HMGA1	81	224	20521	4.52403	0.99996	0.983603	0.983603
KEGG_PATHWAY	hsa04612:Antigen processing and presentation	3	3.52941	0.059391	CD8B, HLA-DOA, HLA-DQA2	45	78	8662	7.40342	0.999891	0.851321	0.851321
UP_SEQ_FEATURE	REGION:Alpha-2	2	2.35294	0.0612222	HLA-DOA, HLA-DQA2	82	16	20562	31.3445	1	1	1
UP_SEQ_FEATURE	REGION:Alpha-1	2	2.35294	0.0612222	HLA-DOA, HLA-DQA2	82	16	20562	31.3445	1	1	1
INTERPRO	IPR017855:SMAD-like_dom_sf	2	2.35294	0.0618359	IRF4, IRF8	83	16	20603	31.0286	1	1	1
GOTERM_BP_DIRECT	GO:0002503~peptide antigen assembly with MHC class II protein complex	2	2.35294	0.0621201	HLA-DOA, HLA-DQA2	78	16	19256	30.859	1	1	1
KEGG_PATHWAY	hsa05152:Tuberculosis	4	4.70588	0.0628492	SYK, HLA-DOA, HLA-DQA2, HSPD1	45	180	8662	4.27753	0.999937	0.851321	0.851321
GOTERM_BP_DIRECT	GO:0030334~regulation of cell migration	3	3.52941	0.0661941	LMO4, PLXNB2, TMSB10	78	105	19256	7.05348	1	1	1
GOTERM_BP_DIRECT	GO:0008637~apoptotic mitochondrial changes	2	2.35294	0.0696122	SLC25A4, HSPD1	78	18	19256	27.4302	1	1	1
GOTERM_BP_DIRECT	GO:0045591~positive regulation of regulatory T cell differentiation	2	2.35294	0.0696122	IL4I1, LILRB2	78	18	19256	27.4302	1	1	1
GOTERM_BP_DIRECT	GO:0032930~positive regulation of superoxide anion generation	2	2.35294	0.0696122	SYK, PRKCD	78	18	19256	27.4302	1	1	1
GOTERM_BP_DIRECT	GO:0010803~regulation of tumor necrosis factor-mediated signaling pathway	2	2.35294	0.0733361	PYCARD, SYK	78	19	19256	25.9865	1	1	1
GOTERM_MF_DIRECT	GO:0042288~MHC class I protein binding	2	2.35294	0.0745796	CD8B, LILRB2	74	20	18883	25.5176	1	1	1
GOTERM_CC_DIRECT	GO:0009897~external side of plasma membrane	5	5.88235	0.0746724	TRGV2, FCRL3, ANXA5, CCR9, FAS	81	407	20521	3.11235	0.999998	1	1
GOTERM_BP_DIRECT	GO:0002504~antigen processing and presentation of peptide or polysaccharide antigen via MHC class II	2	2.35294	0.0770452	HLA-DOA, HLA-DQA2	78	20	19256	24.6872	1	1	1
GOTERM_BP_DIRECT	GO:2001222~regulation of neuron migration	2	2.35294	0.0770452	PLXNB2, PHACTR1	78	20	19256	24.6872	1	1	1
GOTERM_BP_DIRECT	GO:0038096~Fc-gamma receptor signaling pathway involved in phagocytosis	2	2.35294	0.0770452	SYK, PRKCD	78	20	19256	24.6872	1	1	1
UP_KW_DISEASE	KW-0043~Tumor suppressor	4	4.70588	0.0784492	PYCARD, HPGD, PRKCD, BRCA1	27	185	4749	3.803	0.834261	1	1
UP_KW_CELLULAR_COMPONENT	KW-0491~MHC II	2	2.35294	0.0795114	HLA-DOA, HLA-DQA2	75	20	17910	23.88	0.901708	0.531529	0.531529
UP_SEQ_FEATURE	MOTIF:ITIM motif 1	2	2.35294	0.0795837	FCRL3, LILRB2	82	21	20562	23.8815	1	1	1
UP_SEQ_FEATURE	MOTIF:ITIM motif 2	2	2.35294	0.0795837	FCRL3, LILRB2	82	21	20562	23.8815	1	1	1
KEGG_PATHWAY	hsa05169:Epstein-Barr virus infection	4	4.70588	0.0824978	SYK, FAS, HLA-DOA, HLA-DQA2	45	202	8662	3.81166	0.999997	0.955818	0.955818
BIOCARTA	h_hivnefPathway:HIV-I Nef: negative effector of Fas and TNF	3	3.52941	0.083075	PRKCD, FAS, LMNB1	14	61	1623	5.70141	0.937672	1	1
GOTERM_MF_DIRECT	GO:0003713~transcription coactivator activity	4	4.70588	0.0839155	IRF4, LMO2, HMGA1, BRCA1	74	266	18883	3.83723	1	1	1
KEGG_PATHWAY	hsa05150:Staphylococcus aureus infection	3	3.52941	0.0852186	FPR1, HLA-DOA, HLA-DQA2	45	96	8662	6.01528	0.999998	0.955818	0.955818
GOTERM_MF_DIRECT	GO:0008656~cysteine-type endopeptidase activator activity involved in apoptotic process	2	2.35294	0.0852828	PYCARD, BEX3	74	23	18883	22.1892	1	1	1
GOTERM_MF_DIRECT	GO:0043274~phospholipase binding	2	2.35294	0.0852828	SYK, LMNB1	74	23	18883	22.1892	1	1	1
GOTERM_BP_DIRECT	GO:0006954~inflammatory response	5	5.88235	0.0858537	PYCARD, ADGRE2, CCL4, FPR1, KLRG1	78	417	19256	2.96009	1	1	1
UP_SEQ_FEATURE	CARBOHYD:N-linked (GlcNAc...) asparagine	24	28.2353	0.0872594	TRBV4-1, CD300A, FCRL3, FPR1, LILRB2, SLC2A6, NPIPB15, TRAV25, GZMH, ADGRE2, IL4I1, ERLEC1, JAML, CD8B, ADGRG6, CCR9, FAS, PLXNB2, HYOU1, HLA-DOA, HLA-DQA2, ST6GALNAC4, JAM2, KLRG1	82	4422	20562	1.36096	1	1	1
KEGG_PATHWAY	hsa04640:Hematopoietic cell lineage	3	3.52941	0.0898084	CD8B, HLA-DOA, HLA-DQA2	45	99	8662	5.833	0.999999	0.955818	0.955818
INTERPRO	IPR014745:MHC_II_a/b_N	2	2.35294	0.0913218	HLA-DOA, HLA-DQA2	83	24	20603	20.6857	1	1	1
GOTERM_BP_DIRECT	GO:0090200~positive regulation of release of cytochrome c from mitochondria	2	2.35294	0.0917359	PYCARD, PDCD5	78	24	19256	20.5726	1	1	1
GOTERM_BP_DIRECT	GO:0051131~chaperone-mediated protein complex assembly	2	2.35294	0.0917359	HOPX, HSPD1	78	24	19256	20.5726	1	1	1
UP_KW_BIOLOGICAL_PROCESS	KW-0931~ER-Golgi transport	3	3.52941	0.0927309	COPB2, LMAN1, PREB	59	101	11447	5.76288	0.988627	1	1
UP_KW_CELLULAR_COMPONENT	KW-0458~Lysosome	5	5.88235	0.0933174	IL4I1, HLA-DOA, SLC2A6, HLA-DQA2, GZMH	75	416	17910	2.87019	0.93562	0.531529	0.531529
GOTERM_CC_DIRECT	GO:0042613~MHC class II protein complex	2	2.35294	0.096627	HLA-DOA, HLA-DQA2	81	26	20521	19.4881	1	1	1
KEGG_PATHWAY	hsa04625:C-type lectin receptor signaling pathway	3	3.52941	0.0976182	PYCARD, SYK, PRKCD	45	104	8662	5.55256	1	0.968515	0.968515
GOTERM_MF_DIRECT	GO:0023026~MHC class II protein complex binding	2	2.35294	0.099364	HLA-DOA, HLA-DQA2	74	27	18883	18.9019	1	1	1
