## Supplemental Table 9 for "Single-cell RNA sequencing unraveled the expression heterogeneity of hematopoietic stem and progenitor cells and lymphoid cell development dysregulation in childhood asthma"

### Sheet: HSPC_A2_GO_down
GO analysis of 203 downregulated HSPC genes in A2
Category	Term	Count	%	PValue	Genes	List Total	Pop Hits	Pop Total	Fold Enrichment	Bonferroni	Benjamini	FDR
UP_SEQ_FEATURE	TOPO_DOM:Cytoplasmic	39	36.7925	7.86927e-06	APP, CSF3R, PTPRS, TNFRSF13B, KCNE3, FLT3, CISD2, ICAM4, PEAR1, AQP3, LILRA4, TNFSF13B, SPN, UGCG, TNFSF10, TSPAN2, PROM1, HLA-DOB, C19ORF38, SLC38A5, SMIM14, ATP8B4, FCER1G, P2RY14, STX7, F2R, ELOVL7, YIF1A, DDOST, EREG, YIF1B, NELL2, SPCS3, CLEC4C, SPCS1, CD40LG, STT3A, RAMP1, TNFRSF21	102	3882	20562	2.02523	0.00522725	0.00524094	0.00523307
GOTERM_BP_DIRECT	GO:0006955~immune response	12	11.3208	5.32106e-05	SPN, CIITA, TRBV7-9, CD40LG, IL1B, IGKV3-15, TNFSF10, IGHV4-39, CST7, HLA-DOB, IFI44L, TNFSF13B	101	496	19256	4.61258	0.0446293	0.0456547	0.0456547
UP_KW_BIOLOGICAL_PROCESS	KW-0391~Immunity	17	16.0377	6.815e-05	MIR155HG, FCER1G, TRDV2, TNFRSF13B, IGHV4-39, TRAV10, LILRA4, TNFSF13B, CLEC4C, TRBV7-9, TRAV1-2, IRF7, IGKV3-15, SERPING1, PADI4, HLA-DOB, TNFRSF21	66	961	11447	3.06813	0.00319803	0.00320305	0.00320305
KEGG_PATHWAY	hsa05164:Influenza A	8	7.54717	0.000165383	CXCL10, CIITA, CDK6, IL1B, IRF7, TNFSF10, BAK1, HLA-DOB	61	171	8662	6.64327	0.0269215	0.0272882	0.0269575
UP_SEQ_FEATURE	TRANSMEM:Helical	43	40.566	0.000712023	APP, CSF3R, PTPRS, TNFRSF13B, KCNE3, FLT3, CISD2, ICAM4, PEAR1, AQP3, LILRA4, TNFSF13B, SPN, UGCG, NEU1, TNFSF10, TSPAN2, BAK1, PROM1, HLA-DOB, C19ORF38, SLC38A5, SMIM14, ATP8B4, FCER1G, P2RY14, TMEM176B, STX7, F2R, FNDC3B, ZNF804A, ELOVL7, YIF1A, DDOST, EREG, YIF1B, NELL2, CLEC4C, SPCS1, CD40LG, STT3A, RAMP1, TNFRSF21	102	5455	20562	1.58905	0.377727	0.237104	0.236748
GOTERM_CC_DIRECT	GO:0005783~endoplasmic reticulum	16	15.0943	0.000726756	SMIM14, APP, HSPA5, FLT3, CISD2, ELOVL7, CST7, MESD, DDOST, YIF1B, SPCS3, CCDC88A, MSRB3, BAK1, PROM1, SIL1	106	1147	20521	2.70053	0.139091	0.149712	0.149712
GOTERM_MF_DIRECT	GO:0005515~protein binding	83	78.3019	0.000746777	APP, CIITA, CSF3R, PTPRS, MRPS16, TNFRSF13B, FLT3, CISD2, STON2, IKZF2, PEAR1, AQP3, TNFSF13B, SPN, C1QTNF4, TNFSF10, AP1S2, ZNF521, SIL1, CCDC50, RALGPS2, SMIM14, FCER1G, DUSP1, STX7, F2R, GAB1, ELOVL7, KIF22, PASK, DDOST, EREG, CLEC4C, TFDP1, DAAM1, TAL1, IL1B, BOLA3, IRF7, SERPING1, MCM5, PADI4, TOP1, TNFRSF21, KCNE3, ODC1, CST7, MESD, AK8, LILRA4, UGCG, NEU1, LMNA, NSD2, TSPAN2, BAK1, PROM1, …	101	12707	18883	1.22119	0.157242	0.171012	0.171012
INTERPRO	IPR036179:Ig-like_dom_sf	13	12.2642	0.00127393	CSF3R, PTPRS, TRDV2, FLT3, IGHV4-39, ICAM4, TRAV10, LILRA4, TRBV7-9, TRAV1-2, IGKV3-15, HLA-DOB, C19ORF38	104	865	20603	2.97731	0.395603	0.375856	0.375856
GOTERM_BP_DIRECT	GO:0032755~positive regulation of interleukin-6 production	5	4.71698	0.0019715	C1QTNF4, APP, IL1B, F2R, EREG	101	102	19256	9.34576	0.816073	0.674774	0.674774
UP_SEQ_FEATURE	TOPO_DOM:Extracellular	27	25.4717	0.00204982	APP, CSF3R, PTPRS, TNFRSF13B, FLT3, ICAM4, PEAR1, AQP3, LILRA4, TNFSF13B, SPN, TNFSF10, TSPAN2, PROM1, HLA-DOB, C19ORF38, SLC38A5, FCER1G, P2RY14, F2R, EREG, YIF1B, NELL2, CLEC4C, CD40LG, RAMP1, TNFRSF21	102	2978	20562	1.8277	0.745023	0.455061	0.454378
UP_KW_BIOLOGICAL_PROCESS	KW-1064~Adaptive immunity	10	9.43396	0.00234786	CLEC4C, TRBV7-9, TRDV2, TNFRSF13B, TRAV1-2, IGKV3-15, IGHV4-39, TRAV10, HLA-DOB, TNFRSF21	66	514	11447	3.37431	0.104595	0.0551746	0.0551746
GOTERM_BP_DIRECT	GO:0002250~adaptive immune response	9	8.49057	0.00255337	CLEC4C, TRBV7-9, TRDV2, TNFRSF13B, TRAV1-2, IGKV3-15, TRAV10, HLA-DOB, TNFRSF21	101	455	19256	3.77117	0.888484	0.674774	0.674774
GOTERM_CC_DIRECT	GO:0005886~plasma membrane	42	39.6226	0.00282287	APP, CSF3R, PTPRS, TNFRSF13B, KCNE3, FLT3, IGHV4-39, ICAM4, MESD, AQP3, LILRA4, TNFSF13B, SPN, TRBV7-9, NEU1, TNFSF10, IGKV3-15, TSPAN2, PROM1, SLC38A5, RALGPS2, ATP8B4, FCER1G, HSPA5, UBE2C, P2RY14, STX7, F2R, ZNF804A, CPPED1, DDOST, EREG, NELL2, CCDC88A, BST1, CLEC4C, CD40LG, DAAM1, VIM, RAMP1, TNFRSF21, MYO1F	106	5395	20521	1.50713	0.441406	0.290755	0.290755
INTERPRO	IPR008983:Tumour_necrosis_fac-like_dom	4	3.77358	0.00291904	C1QTNF4, CD40LG, TNFSF10, TNFSF13B	104	57	20603	13.9022	0.684851	0.375856	0.375856
UP_KW_CELLULAR_COMPONENT	KW-0256~Endoplasmic reticulum	17	16.0377	0.00295254	SMIM14, APP, SEC24A, HSPA5, FLT3, CISD2, ELOVL7, MESD, YIF1A, DDOST, YIF1B, SPCS3, SPCS1, STT3A, MSRB3, PROM1, SIL1	99	1367	17910	2.24978	0.0794587	0.0826711	0.0826711
UP_SEQ_FEATURE	CARBOHYD:N-linked (GlcNAc...) asparagine	35	33.0189	0.00315068	APP, CSF3R, PTPRS, TNFRSF13B, KCNE3, FLT3, ICAM4, CST7, PEAR1, MESD, AQP3, LILRA4, TNFSF13B, SPN, TRBV7-9, NEU1, TSPAN2, PROM1, HLA-DOB, SIL1, C19ORF38, SLC38A5, COL24A1, P2RY14, F2R, TRAV10, EREG, NELL2, SPCS3, BST1, CLEC4C, TRAV1-2, STT3A, SERPING1, TNFRSF21	102	4422	20562	1.59556	0.877747	0.462516	0.461822
GOTERM_BP_DIRECT	GO:0014002~astrocyte development	3	2.83019	0.0034513	CDK6, TSPAN2, VIM	101	17	19256	33.6447	0.948508	0.674774	0.674774
UP_SEQ_FEATURE	DOMAIN:TNF family profile	3	2.83019	0.00347234	CD40LG, TNFSF10, TNFSF13B	102	18	20562	33.598	0.901392	0.462516	0.461822
INTERPRO	IPR006052:TNF_dom	3	2.83019	0.00359422	CD40LG, TNFSF10, TNFSF13B	104	18	20603	33.0176	0.758835	0.375856	0.375856
INTERPRO	IPR013783:Ig-like_fold	14	13.2075	0.00380613	CSF3R, PTPRS, TRDV2, FLT3, FNDC3B, IGHV4-39, ICAM4, TRAV10, LILRA4, TRBV7-9, TRAV1-2, IGKV3-15, HLA-DOB, C19ORF38	104	1119	20603	2.47854	0.778269	0.375856	0.375856
GOTERM_BP_DIRECT	GO:0042102~positive regulation of T cell proliferation	4	3.77358	0.00393225	SPN, CD40LG, IL1B, TNFSF13B	101	61	19256	12.5019	0.96597	0.674774	0.674774
UP_KW_MOLECULAR_FUNCTION	KW-0202~Cytokine	6	5.66038	0.00395277	C1QTNF4, CXCL10, CD40LG, IL1B, TNFSF10, TNFSF13B	65	195	11872	5.61988	0.173131	0.189733	0.189733
KEGG_PATHWAY	hsa04060:Cytokine-cytokine receptor interaction	8	7.54717	0.00422371	CXCL10, CSF3R, CD40LG, TNFRSF13B, IL1B, TNFSF10, TNFRSF21, TNFSF13B	61	297	8662	3.82492	0.502613	0.255357	0.252262
KEGG_PATHWAY	hsa04672:Intestinal immune network for IgA production	4	3.77358	0.00464285	CD40LG, TNFRSF13B, HLA-DOB, TNFSF13B	61	49	8662	11.5918	0.535992	0.255357	0.252262
GOTERM_BP_DIRECT	GO:2000406~positive regulation of T cell migration	3	2.83019	0.00477305	SPN, CXCL10, APP	101	20	19256	28.598	0.983511	0.682546	0.682546
UP_SEQ_FEATURE	DOMAIN:Ig-like	10	9.43396	0.00571652	PTPRS, TRBV7-9, TRDV2, FLT3, TRAV1-2, IGKV3-15, IGHV4-39, TRAV10, HLA-DOB, LILRA4	102	670	20562	3.00878	0.978031	0.634534	0.633581
GOTERM_MF_DIRECT	GO:0019904~protein domain specific binding	6	5.66038	0.00596032	TFDP1, HSPA5, IL1B, VIM, TOP1, ZNF521	101	217	18883	5.16941	0.745638	0.682457	0.682457
KEGG_PATHWAY	hsa04141:Protein processing in endoplasmic reticulum	6	5.66038	0.00627855	SEC24A, HSPA5, STT3A, BAK1, SIL1, DDOST	61	170	8662	5.01176	0.646272	0.25899	0.255851
GOTERM_BP_DIRECT	GO:0008285~negative regulation of cell proliferation	8	7.54717	0.00720964	APP, CDK6, DUSP1, IL1B, LMNA, F2R, BAK1, EREG	101	431	19256	3.53881	0.997987	0.762754	0.762754
GOTERM_BP_DIRECT	GO:0019221~cytokine-mediated signaling pathway	5	4.71698	0.00725749	CSF3R, FLT3, IL1B, LILRA4, EREG	101	147	19256	6.48481	0.998069	0.762754	0.762754
UP_KW_DOMAIN	KW-0732~Signal	37	34.9057	0.00746893	APP, CSF3R, PTPRS, FLT3, IGHV4-39, ICAM4, CST7, PEAR1, MESD, LILRA4, C1QTNF4, SPN, TRBV7-9, NEU1, IGKV3-15, PHGDH, PROM1, HLA-DOB, SIL1, C19ORF38, ATP8B4, FCER1G, COL24A1, TRDV2, HSPA5, F2R, TRAV10, DDOST, EREG, NELL2, CXCL10, BST1, TRAV1-2, MSRB3, SERPING1, RAMP1, TNFRSF21	84	4412	14600	1.4576	0.119661	0.11022	0.0972533
UP_KW_CELLULAR_COMPONENT	KW-0472~Membrane	59	55.6604	0.00772891	APP, CSF3R, PTPRS, TNFRSF13B, FLT3, CISD2, ICAM4, IGHV4-39, STON2, PEAR1, AQP3, TNFSF13B, SPN, TNFSF10, AP1S2, HLA-DOB, RALGPS2, SMIM14, FCER1G, STX7, F2R, FNDC3B, ELOVL7, DDOST, EREG, CLEC4C, TRAV1-2, TNFRSF21, KCNE3, LILRA4, UGCG, TRBV7-9, NEU1, IGKV3-15, TSPAN2, BAK1, PROM1, C19ORF38, SLC38A5, ATP8B4, SEC24A, TRDV2, UQCC2, TMEM176B, P2RY14, ZNF804A, TRAV10, YIF1A, YIF1B, NELL2, SPCS3, CCDC88A,…	99	8328	17910	1.28166	0.195271	0.108205	0.108205
GOTERM_CC_DIRECT	GO:0005793~endoplasmic reticulum-Golgi intermediate compartment	4	3.77358	0.00776786	HSPA5, PROM1, YIF1A, YIF1B	106	79	20521	9.80225	0.799397	0.533393	0.533393
GOTERM_BP_DIRECT	GO:0001782~B cell homeostasis	3	2.83019	0.00800092	TNFRSF13B, BAK1, TNFSF13B	101	26	19256	21.9985	0.998985	0.762754	0.762754
GOTERM_BP_DIRECT	GO:0030593~neutrophil chemotaxis	4	3.77358	0.00924827	CXCL10, CSF3R, FCER1G, IL1B	101	83	19256	9.18812	0.999655	0.791421	0.791421
INTERPRO	IPR005578:Yif1_fam	2	1.88679	0.00997379	YIF1A, YIF1B	104	2	20603	198.106	0.980926	0.78793	0.78793
GOTERM_BP_DIRECT	GO:0001525~angiogenesis	6	5.66038	0.0101464	NELL2, MEIS1, TAL1, GAB1, RAMP1, EREG	101	252	19256	4.53937	0.999842	0.791421	0.791421
KEGG_PATHWAY	hsa05130:Pathogenic Escherichia coli infection	6	5.66038	0.0117199	SEC24A, IL1B, F2R, TNFSF10, BAK1, MYO1F	61	198	8662	4.30303	0.857041	0.349175	0.344943
GOTERM_MF_DIRECT	GO:0005164~tumor necrosis factor receptor binding	3	2.83019	0.0124193	CD40LG, TNFSF10, TNFSF13B	101	32	18883	17.5275	0.942836	0.948007	0.948007
UP_SEQ_FEATURE	CROSSLNK:Glycyl lysine isopeptide (Lys-Gly) (interchain with G-Cter in SUMO1); alternate	5	4.71698	0.0124638	HSPA5, LMNA, PHGDH, VIM, TOP1	102	182	20562	5.53814	0.999764	1	1
KEGG_PATHWAY	hsa05169:Epstein-Barr virus infection	6	5.66038	0.0126973	CXCL10, CDK6, IRF7, BAK1, VIM, HLA-DOB	61	202	8662	4.21782	0.878576	0.349175	0.344943
UP_KW_DOMAIN	KW-0393~Immunoglobulin domain	11	10.3774	0.0138661	CSF3R, PTPRS, TRBV7-9, TRDV2, FLT3, TRAV1-2, IGKV3-15, ICAM4, IGHV4-39, TRAV10, LILRA4	84	790	14600	2.42013	0.211304	0.11022	0.0972533
INTERPRO	IPR007110:Ig-like_dom	10	9.43396	0.0142181	PTPRS, TRBV7-9, TRDV2, FLT3, TRAV1-2, IGKV3-15, IGHV4-39, TRAV10, HLA-DOB, LILRA4	104	763	20603	2.59641	0.996505	0.936027	0.936027
GOTERM_CC_DIRECT	GO:0032998~Fc-epsilon receptor I complex	2	1.88679	0.0152725	FCER1G, LILRA4	106	3	20521	129.063	0.958013	0.602695	0.602695
GOTERM_BP_DIRECT	GO:0008284~positive regulation of cell proliferation	8	7.54717	0.0160218	CXCL10, BST1, MEIS1, FLT3, IL1B, F2R, ODC1, EREG	101	504	19256	3.02625	0.999999	1	1
GOTERM_CC_DIRECT	GO:0030134~ER to Golgi transport vesicle	3	2.83019	0.0161715	APP, YIF1A, YIF1B	106	38	20521	15.2838	0.965214	0.602695	0.602695
UP_SEQ_FEATURE	TOPO_DOM:Lumenal	9	8.49057	0.0175172	SMIM14, UGCG, SPCS3, SPCS1, STT3A, CISD2, ELOVL7, YIF1A, DDOST	102	671	20562	2.70387	0.999992	1	1
GOTERM_CC_DIRECT	GO:0009986~cell surface	9	8.49057	0.0175542	SPN, APP, CIITA, FCER1G, CD40LG, HSPA5, F2R, PROM1, RAMP1	106	644	20521	2.70551	0.973964	0.602695	0.602695
KEGG_PATHWAY	hsa05310:Asthma	3	2.83019	0.0192881	FCER1G, CD40LG, HLA-DOB	61	31	8662	13.7419	0.95979	0.397817	0.392995
KEGG_PATHWAY	hsa03060:Protein export	3	2.83019	0.0192881	SPCS3, SPCS1, HSPA5	61	31	8662	13.7419	0.95979	0.397817	0.392995
GOTERM_MF_DIRECT	GO:0005125~cytokine activity	5	4.71698	0.0193945	C1QTNF4, CD40LG, IL1B, TNFSF10, TNFSF13B	101	193	18883	4.84353	0.988723	1	1
GOTERM_BP_DIRECT	GO:0034164~negative regulation of toll-like receptor 9 signaling pathway	2	1.88679	0.0206131	PTPRS, LILRA4	101	4	19256	95.3267	1	1	1
GOTERM_BP_DIRECT	GO:0014005~microglia development	2	1.88679	0.0206131	APP, TSPAN2	101	4	19256	95.3267	1	1	1
UP_SEQ_FEATURE	DOMAIN:Fibronectin type-III 5	3	2.83019	0.0206191	CSF3R, PTPRS, FNDC3B	102	45	20562	13.4392	0.999999	1	1
GOTERM_BP_DIRECT	GO:0031295~T cell costimulation	3	2.83019	0.0209974	SPN, CD40LG, TNFSF13B	101	43	19256	13.3014	1	1	1
GOTERM_CC_DIRECT	GO:0005788~endoplasmic reticulum lumen	6	5.66038	0.0216171	APP, COL24A1, HSPA5, FLT3, SERPING1, SIL1	106	310	20521	3.74699	0.988913	0.62476	0.62476
UP_KW_DOMAIN	KW-1133~Transmembrane helix	44	41.5094	0.0220061	APP, CSF3R, PTPRS, TNFRSF13B, KCNE3, FLT3, CISD2, ICAM4, PEAR1, AQP3, LILRA4, TNFSF13B, SPN, UGCG, NEU1, TNFSF10, TSPAN2, BAK1, PROM1, HLA-DOB, C19ORF38, SLC38A5, SMIM14, ATP8B4, FCER1G, P2RY14, TMEM176B, STX7, F2R, FNDC3B, ZNF804A, ELOVL7, YIF1A, DDOST, EREG, YIF1B, NELL2, SPCS3, CLEC4C, SPCS1, CD40LG, STT3A, RAMP1, TNFRSF21	84	5885	14600	1.29951	0.314962	0.11022	0.0972533
UP_KW_DISEASE	KW-1010~Non-syndromic deafness	5	4.71698	0.023795	DMXL2, GAB1, MSRB3, CCDC50, MYO1F	40	135	4749	4.39722	0.502618	0.690054	0.690054
GOTERM_CC_DIRECT	GO:0008021~synaptic vesicle	4	3.77358	0.0242625	APP, DMXL2, STX7, STON2	106	121	20521	6.39981	0.993653	0.62476	0.62476
SMART	SM00406:IGv	6	5.66038	0.0247324	TRBV7-9, TRDV2, TRAV1-2, IGKV3-15, IGHV4-39, TRAV10	55	329	10690	3.54463	0.850924	1	1
UP_KW_DOMAIN	KW-0812~Transmembrane	44	41.5094	0.0259342	APP, CSF3R, PTPRS, TNFRSF13B, KCNE3, FLT3, CISD2, ICAM4, PEAR1, AQP3, LILRA4, TNFSF13B, SPN, UGCG, NEU1, TNFSF10, TSPAN2, BAK1, PROM1, HLA-DOB, C19ORF38, SLC38A5, SMIM14, ATP8B4, FCER1G, P2RY14, TMEM176B, STX7, F2R, FNDC3B, ZNF804A, ELOVL7, YIF1A, DDOST, EREG, YIF1B, NELL2, SPCS3, CLEC4C, SPCS1, CD40LG, STT3A, RAMP1, TNFRSF21	84	5939	14600	1.28769	0.360264	0.11022	0.0972533
GOTERM_BP_DIRECT	GO:0051781~positive regulation of cell division	3	2.83019	0.0268028	TAL1, IL1B, EREG	101	49	19256	11.6727	1	1	1
KEGG_PATHWAY	hsa05340:Primary immunodeficiency	3	2.83019	0.0282748	CIITA, CD40LG, TNFRSF13B	61	38	8662	11.2105	0.991196	0.5115	0.5053
GOTERM_CC_DIRECT	GO:0005787~signal peptidase complex	2	1.88679	0.0303139	SPCS3, SPCS1	106	6	20521	64.5314	0.998238	0.649095	0.649095
GOTERM_BP_DIRECT	GO:0032687~negative regulation of interferon-alpha production	2	1.88679	0.0307613	PTPRS, LILRA4	101	6	19256	63.5512	1	1	1
GOTERM_BP_DIRECT	GO:0097398~cellular response to interleukin-17	2	1.88679	0.0307613	CXCL10, IL1B	101	6	19256	63.5512	1	1	1
KEGG_PATHWAY	hsa04640:Hematopoietic cell lineage	4	3.77358	0.031	CSF3R, FLT3, IL1B, HLA-DOB	61	99	8662	5.73737	0.994461	0.5115	0.5053
UP_KW_BIOLOGICAL_PROCESS	KW-0399~Innate immunity	7	6.60377	0.0327616	CLEC4C, FCER1G, TRDV2, IRF7, SERPING1, PADI4, LILRA4	66	424	11447	2.86339	0.791034	0.513266	0.513266
GOTERM_CC_DIRECT	GO:0005615~extracellular space	17	16.0377	0.0363387	APP, COL24A1, CST7, TNFSF13B, EREG, SPN, NELL2, C1QTNF4, CXCL10, CD40LG, IL1B, DMXL2, TNFSF10, IGKV3-15, SERPING1, PROM1, SIL1	106	1931	20521	1.70435	0.999512	0.649095	0.649095
GOTERM_CC_DIRECT	GO:0042101~T cell receptor complex	4	3.77358	0.0371209	TRBV7-9, TRDV2, TRAV1-2, TRAV10	106	143	20521	5.41523	0.999587	0.649095	0.649095
UP_KW_CELLULAR_COMPONENT	KW-1003~Cell membrane	31	29.2453	0.0376163	APP, CSF3R, PTPRS, KCNE3, IGHV4-39, ICAM4, PEAR1, AQP3, LILRA4, TNFSF13B, TRBV7-9, NEU1, TNFSF10, IGKV3-15, PROM1, SLC38A5, RALGPS2, ATP8B4, FCER1G, TRDV2, P2RY14, F2R, TRAV10, EREG, CCDC88A, BST1, CLEC4C, CD40LG, TRAV1-2, VIM, TNFRSF21	99	4020	17910	1.39507	0.658217	0.270562	0.270562
UP_KW_CELLULAR_COMPONENT	KW-1279~T cell receptor	4	3.77358	0.0386518	TRBV7-9, TRDV2, TRAV1-2, TRAV10	99	136	17910	5.32086	0.668365	0.270562	0.270562
UP_SEQ_FEATURE	DOMAIN:Fibronectin type-III 4	3	2.83019	0.0395469	CSF3R, PTPRS, FNDC3B	102	64	20562	9.44945	1	1	1
GOTERM_MF_DIRECT	GO:0031072~heat shock protein binding	3	2.83019	0.0415132	SPN, HSPA5, BAK1	101	61	18883	9.19477	0.999939	1	1
GOTERM_MF_DIRECT	GO:0005021~vascular endothelial growth factor-activated receptor activity	2	1.88679	0.0415967	NELL2, FLT3	101	8	18883	46.7401	0.99994	1	1
GOTERM_BP_DIRECT	GO:0030097~hemopoiesis	3	2.83019	0.0437114	MEIS1, FLT3, TAL1	101	64	19256	8.93688	1	1	1
KEGG_PATHWAY	hsa05202:Transcriptional misregulation in cancer	5	4.71698	0.044305	MEIS1, FLT3, NSD2, BAK1, PROM1	61	193	8662	3.67876	0.999434	0.664575	0.65652
GOTERM_MF_DIRECT	GO:0048018~receptor agonist activity	3	2.83019	0.0465505	APP, TNFSF13B, EREG	101	65	18883	8.62894	0.999982	1	1
GOTERM_BP_DIRECT	GO:1901224~positive regulation of NIK/NF-kappaB signaling	3	2.83019	0.0474653	C1QTNF4, APP, IL1B	101	67	19256	8.53672	1	1	1
GOTERM_CC_DIRECT	GO:0043204~perikaryon	4	3.77358	0.0475273	APP, PTPRS, KCNE3, TOP1	106	158	20521	4.90112	0.999956	0.649095	0.649095
UP_SEQ_FEATURE	DOMAIN:Thrombospondin-like N-terminal	2	1.88679	0.0480584	NELL2, COL24A1	102	10	20562	40.3176	1	1	1
GOTERM_CC_DIRECT	GO:0005576~extracellular region	18	16.9811	0.0494656	APP, CSF3R, COL24A1, MTRNR2L12, F2R, IGHV4-39, ICAM4, CPPED1, TNFSF13B, EREG, NELL2, CXCL10, BST1, IL1B, NEU1, TNFSF10, IGKV3-15, SERPING1	106	2172	20521	1.60437	0.999971	0.649095	0.649095
GOTERM_BP_DIRECT	GO:0001783~B cell apoptotic process	2	1.88679	0.0507465	BAK1, TNFRSF21	101	10	19256	38.1307	1	1	1
GOTERM_MF_DIRECT	GO:0005102~receptor binding	6	5.66038	0.0514555	CXCL10, APP, F2R, TNFSF10, LILRA4, TNFSF13B	101	380	18883	2.95201	0.999994	1	1
UP_KW_PTM	KW-1015~Disulfide bond	32	30.1887	0.0515966	APP, CSF3R, PTPRS, TNFRSF13B, FLT3, IGHV4-39, ICAM4, CST7, PEAR1, LILRA4, TNFSF13B, TRBV7-9, IGKV3-15, HLA-DOB, SLC38A5, FCER1G, TRDV2, P2RY14, F2R, CMC1, TRAV10, ELOVL7, EREG, NELL2, CXCL10, BST1, CLEC4C, CD40LG, TRAV1-2, SERPING1, RAMP1, TNFRSF21	88	3870	14237	1.33775	0.593666	0.737899	0.737899
GOTERM_CC_DIRECT	GO:0005902~microvillus	3	2.83019	0.0538924	SPN, PROM1, MYO1F	106	73	20521	7.95593	0.999989	0.649095	0.649095
GOTERM_CC_DIRECT	GO:0070821~tertiary granule membrane	3	2.83019	0.0538924	CLEC4C, ATP8B4, FCER1G	106	73	20521	7.95593	0.999989	0.649095	0.649095
GOTERM_BP_DIRECT	GO:0045087~innate immune response	7	6.60377	0.0570727	FCER1G, TRDV2, IRF7, TRIM58, SERPING1, PADI4, LILRA4	101	528	19256	2.5276	1	1	1
GOTERM_CC_DIRECT	GO:0009897~external side of plasma membrane	6	5.66038	0.058049	SPN, CXCL10, CLEC4C, CSF3R, FCER1G, CD40LG	106	407	20521	2.85397	0.999996	0.649095	0.649095
INTERPRO	IPR021184:TNF_CS	2	1.88679	0.0583841	CD40LG, TNFSF10	104	12	20603	33.0176	1	1	1
GOTERM_BP_DIRECT	GO:0006886~intracellular protein transport	5	4.71698	0.059407	SEC24A, STX7, AP1S2, SIL1, RAMP1	101	282	19256	3.38038	1	1	1
KEGG_PATHWAY	hsa05417:Lipid and atherosclerosis	5	4.71698	0.0612849	CD40LG, HSPA5, IL1B, IRF7, TNFSF10	61	215	8662	3.30233	0.999971	0.842668	0.832454
GOTERM_CC_DIRECT	GO:0031982~vesicle	4	3.77358	0.0642311	KCNE3, STX7, PROM1, MYO1F	106	179	20521	4.32613	0.999999	0.649095	0.649095
GOTERM_CC_DIRECT	GO:0001931~uropod	2	1.88679	0.0645313	SPN, BST1	106	13	20521	29.7837	0.999999	0.649095	0.649095
GOTERM_CC_DIRECT	GO:0005764~lysosome	5	4.71698	0.0649765	IL1B, STX7, NEU1, CST7, HLA-DOB	106	295	20521	3.28126	0.999999	0.649095	0.649095
GOTERM_CC_DIRECT	GO:0005789~endoplasmic reticulum membrane	11	10.3774	0.0661015	SMIM14, SPCS3, SEC24A, SPCS1, HSPA5, STT3A, CISD2, ELOVL7, YIF1A, DDOST, YIF1B	106	1138	20521	1.8713	0.999999	0.649095	0.649095
UP_SEQ_FEATURE	DOMAIN:Fibronectin type-III 3	3	2.83019	0.0669316	CSF3R, PTPRS, FNDC3B	102	86	20562	7.03215	1	1	1
GOTERM_CC_DIRECT	GO:0016020~membrane	37	34.9057	0.0678711	APP, CSF3R, PTPRS, FLT3, CISD2, ICAM4, PEAR1, AQP3, TNFSF13B, SPN, UGCG, NEU1, TNFSF10, TSPAN2, BAK1, C19ORF38, SLC38A5, ATP8B4, HSPA5, P2RY14, TMEM176B, STX7, F2R, FNDC3B, ZNF804A, ELOVL7, DDOST, NELL2, CCDC88A, BST1, CLEC4C, CD40LG, DAAM1, STT3A, MCM5, RAMP1, TNFRSF21	106	5595	20521	1.28025	0.999999	0.649095	0.649095
GOTERM_CC_DIRECT	GO:0008250~oligosaccharyltransferase complex	2	1.88679	0.0693208	STT3A, DDOST	106	14	20521	27.6563	1	0.649095	0.649095
GOTERM_MF_DIRECT	GO:0008201~heparin binding	4	3.77358	0.0696153	NELL2, CXCL10, APP, PTPRS	101	179	18883	4.17789	1	1	1
KEGG_PATHWAY	hsa05162:Measles	4	3.77358	0.070247	CDK6, IL1B, IRF7, BAK1	61	138	8662	4.11594	0.999994	0.891597	0.88079
GOTERM_BP_DIRECT	GO:0006465~signal peptide processing	2	1.88679	0.0703236	SPCS3, SPCS1	101	14	19256	27.2362	1	1	1
GOTERM_BP_DIRECT	GO:0007626~locomotory behavior	3	2.83019	0.0736985	APP, MEIS1, TAL1	101	86	19256	6.6507	1	1	1
SMART	SM00207:TNF	2	1.88679	0.0778848	CD40LG, TNFSF10	55	16	10690	24.2955	0.997893	1	1
GOTERM_BP_DIRECT	GO:0030183~B cell differentiation	3	2.83019	0.0781874	CD40LG, FLT3, TNFSF13B	101	89	19256	6.42652	1	1	1
GOTERM_BP_DIRECT	GO:0045047~protein targeting to ER	2	1.88679	0.0799618	SPCS3, SPCS1	101	16	19256	23.8317	1	1	1
UP_SEQ_FEATURE	CARBOHYD:N-linked (GlcNAc...) (high mannose) asparagine	2	1.88679	0.0803315	STT3A, TNFSF13B	102	17	20562	23.7163	1	1	1
UP_KW_PTM	KW-0325~Glycoprotein	37	34.9057	0.0819888	APP, CSF3R, PTPRS, TNFRSF13B, KCNE3, FLT3, ICAM4, CST7, PEAR1, MESD, AQP3, LILRA4, TNFSF13B, SPN, TRBV7-9, NEU1, TSPAN2, PROM1, HLA-DOB, SIL1, C19ORF38, SLC38A5, COL24A1, P2RY14, F2R, TRAV10, EREG, NELL2, SPCS3, BST1, CLEC4C, CD40LG, TRAV1-2, STT3A, SERPING1, VIM, TNFRSF21	88	4801	14237	1.24683	0.766431	0.737899	0.737899
GOTERM_BP_DIRECT	GO:0060216~definitive hemopoiesis	2	1.88679	0.0847437	MEIS1, TAL1	101	17	19256	22.4298	1	1	1
UP_KW_DISEASE	KW-0209~Deafness	6	5.66038	0.0853552	DMXL2, GAB1, MSRB3, CISD2, CCDC50, MYO1F	40	289	4749	2.46488	0.924782	1	1
GOTERM_BP_DIRECT	GO:0038084~vascular endothelial growth factor signaling pathway	2	1.88679	0.089501	FLT3, GAB1	101	18	19256	21.1837	1	1	1
GOTERM_BP_DIRECT	GO:0045638~negative regulation of myeloid cell differentiation	2	1.88679	0.089501	MEIS1, CDK6	101	18	19256	21.1837	1	1	1
GOTERM_BP_DIRECT	GO:0023052~signaling	2	1.88679	0.089501	CD40LG, TNFSF13B	101	18	19256	21.1837	1	1	1
GOTERM_BP_DIRECT	GO:0030889~negative regulation of B cell proliferation	2	1.88679	0.089501	TNFRSF13B, TNFRSF21	101	18	19256	21.1837	1	1	1
GOTERM_BP_DIRECT	GO:0048143~astrocyte activation	2	1.88679	0.089501	APP, IL1B	101	18	19256	21.1837	1	1	1
GOTERM_MF_DIRECT	GO:0035615~clathrin adaptor activity	2	1.88679	0.091191	AP1S2, STON2	101	18	18883	20.7734	1	1	1
GOTERM_BP_DIRECT	GO:0051091~positive regulation of sequence-specific DNA binding transcription factor activity	3	2.83019	0.0921434	APP, TFDP1, IL1B	101	98	19256	5.83633	1	1	1
UP_KW_BIOLOGICAL_PROCESS	KW-0945~Host-virus interaction	8	7.54717	0.0935436	NELL2, HSPA5, FLT3, IRF7, BAK1, VIM, TOP1, TNFRSF21	66	687	11447	2.01967	0.990108	1	1
INTERPRO	IPR013106:Ig_V-set	6	5.66038	0.0935641	TRBV7-9, TRDV2, TRAV1-2, IGKV3-15, IGHV4-39, TRAV10	104	481	20603	2.47117	1	1	1
GOTERM_CC_DIRECT	GO:0043235~receptor complex	4	3.77358	0.0940969	APP, CSF3R, FLT3, RAMP1	106	211	20521	3.67003	1	0.842781	0.842781
GOTERM_BP_DIRECT	GO:0033280~response to vitamin D	2	1.88679	0.0942338	CXCL10, AQP3	101	19	19256	20.0688	1	1	1
UP_KW_MOLECULAR_FUNCTION	KW-0358~Heparin-binding	3	2.83019	0.0945444	NELL2, APP, PTPRS	65	96	11872	5.70769	0.991496	1	1
KEGG_PATHWAY	hsa04514:Cell adhesion molecules	4	3.77358	0.0947608	SPN, PTPRS, CD40LG, HLA-DOB	61	157	8662	3.61783	1	1	0.993902
KEGG_PATHWAY	hsa05160:Hepatitis C	4	3.77358	0.0961383	CXCL10, CDK6, IRF7, BAK1	61	158	8662	3.59494	1	1	0.993902
GOTERM_MF_DIRECT	GO:0038023~signaling receptor activity	4	3.77358	0.0962742	NELL2, CSF3R, TNFRSF13B, PEAR1	101	206	18883	3.6303	1	1	1
GOTERM_BP_DIRECT	GO:0090201~negative regulation of release of cytochrome c from mitochondria	2	1.88679	0.0989422	LMNA, BAK1	101	20	19256	19.0653	1	1	1
