## Supplemental Table 10 for "Single-cell RNA sequencing unraveled the expression heterogeneity of hematopoietic stem and progenitor cells and lymphoid cell development dysregulation in childhood asthma"

### Sheet: HSPC_A3_down
GO analysis of 119 HSPC downregulated genes in A3
Category	Term	Count	%	PValue	Genes	List Total	Pop Hits	Pop Total	Fold Enrichment	Bonferroni	Benjamini	FDR
GOTERM_CC_DIRECT	GO:0070062~extracellular exosome	19	39.5833	9.17886e-07	ITGB1, HBB, MYL6B, RHOC, LYZ, MPO, ACTG1, JCHAIN, PSMB6, SCPEP1, LDHA, BASP1, PRKAR2B, GNG7, BLVRB, MAN1A1, CKB, CD14, S100A8	48	2241	20521	3.62467	0.000130331	0.00013034	0.00013034
UP_KW_BIOLOGICAL_PROCESS	KW-0391~Immunity	10	20.8333	0.000118544	HCK, IGLV1-40, TRAV4, TRBV3-1, LY86, S100A12, TRGV9, CD14, IFI30, S100A8	26	961	11447	4.58137	0.00390455	0.00391196	0.00391196
GOTERM_BP_DIRECT	GO:0045087~innate immune response	8	16.6667	0.000205865	HCK, NCF2, LY86, S100A12, TRGV9, CD14, S100A8, JCHAIN	46	528	19256	6.34256	0.0702912	0.0728763	0.0724646
UP_KW_CELLULAR_COMPONENT	KW-1003~Cell membrane	22	45.8333	0.00028254	ITGB1, CLEC12A, TRAV4, MAGED1, TNFRSF18, TRBV3-1, TRGV9, RHOC, HCK, RGS2, IGLV1-40, TMEM17, BASP1, PRKAR2B, GNG7, S100A12, CKB, CD14, KCTD12, CD68, S100A8, GAPT	46	4020	17910	2.13076	0.00619748	0.00621589	0.00621589
GOTERM_CC_DIRECT	GO:0005886~plasma membrane	24	50	0.000723952	ITGB1, CLEC12A, BRI3, NCF2, MAGED1, TNFRSF18, TRBV3-1, HDLBP, TRGV9, RHOC, ACTG1, HCK, RGS2, IGLV1-40, BASP1, PRKAR2B, GNG7, BLVRB, S100A12, CKB, CD14, CD68, S100A8, GAPT	48	5395	20521	1.90185	0.0977273	0.0514006	0.0514006
UP_KW_BIOLOGICAL_PROCESS	KW-0395~Inflammatory response	5	10.4167	0.000736268	HCK, LY86, S100A12, CD14, S100A8	26	192	11447	11.4653	0.0240128	0.0121484	0.0121484
KEGG_PATHWAY	hsa04145:Phagosome	5	10.4167	0.00134417	ITGB1, NCF2, CD14, MPO, ACTG1	29	152	8662	9.82532	0.158163	0.172054	0.172054
UP_KW_BIOLOGICAL_PROCESS	KW-0399~Innate immunity	6	12.5	0.00195821	HCK, LY86, S100A12, TRGV9, CD14, S100A8	26	424	11447	6.23022	0.0626366	0.0215403	0.0215403
GOTERM_BP_DIRECT	GO:0006954~inflammatory response	6	12.5	0.00278658	HCK, LY86, S100A12, CD14, LYZ, S100A8	46	417	19256	6.02315	0.627615	0.26774	0.266227
GOTERM_CC_DIRECT	GO:0005829~cytosol	23	47.9167	0.00279411	PTPN18, EGLN3, NCF2, MAGED1, HBB, MYL6B, RHOC, IFI30, SRM, ACTG1, PSMB6, SCPEP1, HCK, LDHA, RGS2, RXRA, PRKAR2B, BLVRB, S100A12, MAN1A1, CKB, DCTPP1, S100A8	48	5537	20521	1.77587	0.327881	0.132255	0.132255
GOTERM_BP_DIRECT	GO:0031663~lipopolysaccharide-mediated signaling pathway	3	6.25	0.00285666	HCK, LY86, CD14	46	34	19256	36.9361	0.636765	0.26774	0.266227
GOTERM_BP_DIRECT	GO:0050832~defense response to fungus	3	6.25	0.00302531	S100A12, MPO, S100A8	46	35	19256	35.8807	0.657876	0.26774	0.266227
GOTERM_MF_DIRECT	GO:0005515~protein binding	39	81.25	0.00352489	ITGB1, CLEC12A, BRI3, NCF2, MAGED1, RORC, HDLBP, HBB, MYL6B, IFI30, TMEM140, MPO, SRM, ACTG1, PSMB6, LDHA, RGS2, RXRA, PRKAR2B, BASP1, GNG7, S100A12, CKB, CD14, SEC11C, PTPN18, EGLN3, TNFRSF18, TMEM176A, LY86, RHOC, HCK, TMEM17, UBE2T, BLVRB, KCTD12, CD68, DCTPP1, S100A8	45	12707	18883	1.28789	0.409117	0.525209	0.525209
UP_SEQ_FEATURE	PROPEP:Removed in mature form	5	10.4167	0.00461472	PSMB6, GNG7, CD14, RHOC, IFI30	48	296	20562	7.23606	0.70916	1	1
GOTERM_BP_DIRECT	GO:0008277~regulation of G-protein coupled receptor protein signaling pathway	3	6.25	0.00539955	RGS2, GNG7, KCTD12	46	47	19256	26.7197	0.852897	0.331933	0.330058
GOTERM_BP_DIRECT	GO:0021762~substantia nigra development	3	6.25	0.00562598	LDHA, BASP1, CKB	46	48	19256	26.163	0.864288	0.331933	0.330058
GOTERM_BP_DIRECT	GO:0042742~defense response to bacterium	4	8.33333	0.0069616	S100A12, LYZ, MPO, S100A8	46	167	19256	10.0266	0.915671	0.352058	0.350069
UP_KW_CELLULAR_COMPONENT	KW-0472~Membrane	30	62.5	0.0116068	ITGB1, CLEC12A, BRI3, MAGED1, TRBV3-1, HBB, TMEM140, LDHA, RGS2, IGLV1-40, PRKAR2B, BASP1, GNG7, S100A12, MAN1A1, CKB, CD14, SEC11C, TRAV4, TNFRSF18, TMEM176A, TRGV9, RHOC, HCK, TMEM17, UBE2T, KCTD12, CD68, S100A8, GAPT	46	8328	17910	1.40255	0.226511	0.127675	0.127675
GOTERM_BP_DIRECT	GO:0006909~phagocytosis	3	6.25	0.0116598	ITGB1, NCF2, CD14	46	70	19256	17.9404	0.984264	0.515946	0.513031
GOTERM_MF_DIRECT	GO:0042802~identical protein binding	10	20.8333	0.0168962	LDHA, RXRA, BRI3, MAGED1, S100A12, KCTD12, LYZ, DCTPP1, SRM, ACTG1	45	1734	18883	2.41997	0.921058	1	1
UP_KW_CELLULAR_COMPONENT	KW-0458~Lysosome	5	10.4167	0.0202029	HCK, BRI3, IFI30, CD68, MPO	46	416	17910	4.67966	0.361743	0.148154	0.148154
GOTERM_BP_DIRECT	GO:0002250~adaptive immune response	5	10.4167	0.0213749	IGLV1-40, TRAV4, TRBV3-1, TRGV9, JCHAIN	46	455	19256	4.6001	0.999523	0.777516	0.773123
GOTERM_MF_DIRECT	GO:0050786~RAGE receptor binding	2	4.16667	0.023064	S100A12, S100A8	45	10	18883	83.9244	0.969093	1	1
GOTERM_BP_DIRECT	GO:0031666~positive regulation of lipopolysaccharide-mediated signaling pathway	2	4.16667	0.0231305	LY86, CD14	46	10	19256	83.7217	0.999748	0.777516	0.773123
GOTERM_CC_DIRECT	GO:0005576~extracellular region	11	22.9167	0.0231824	IGLV1-40, TNFRSF18, LY86, HBB, S100A12, CD14, IFI30, LYZ, MPO, S100A8, JCHAIN	48	2172	20521	2.16516	0.96423	0.756684	0.756684
GOTERM_BP_DIRECT	GO:0045471~response to ethanol	3	6.25	0.0241601	RGS2, CD14, S100A8	46	103	19256	12.1925	0.999826	0.777516	0.773123
GOTERM_CC_DIRECT	GO:0005764~lysosome	4	8.33333	0.0299568	HCK, IFI30, CD68, MPO	48	295	20521	5.79689	0.986685	0.756684	0.756684
GOTERM_CC_DIRECT	GO:0005856~cytoskeleton	5	10.4167	0.0319726	HCK, BASP1, S100A12, S100A8, ACTG1	48	526	20521	4.06389	0.990091	0.756684	0.756684
UP_SEQ_FEATURE	REGION:Modulating	2	4.16667	0.0337547	RXRA, RORC	48	15	20562	57.1167	0.999896	1	1
GOTERM_MF_DIRECT	GO:0031625~ubiquitin protein ligase binding	4	8.33333	0.0359627	PRKAR2B, UBE2T, CKB, ACTG1	45	312	18883	5.37977	0.995734	1	1
GOTERM_MF_DIRECT	GO:0045296~cadherin binding	4	8.33333	0.038319	ITGB1, PSMB6, LDHA, HDLBP	45	320	18883	5.24528	0.997038	1	1
BBID	8.MonocytesIFNF_IL4	2	4.16667	0.0408642	CD14, CD68	3	8	388	32.3333	0.283789	0.286049	0.286049
GOTERM_CC_DIRECT	GO:0042101~T cell receptor complex	3	6.25	0.0425032	TRAV4, TRBV3-1, TRGV9	48	143	20521	8.96897	0.997903	0.792829	0.792829
UP_KW_MOLECULAR_FUNCTION	KW-0929~Antimicrobial	3	6.25	0.0426679	S100A12, LYZ, S100A8	35	115	11872	8.8487	0.772946	1	1
GOTERM_CC_DIRECT	GO:0072562~blood microparticle	3	6.25	0.0446664	HBB, ACTG1, JCHAIN	48	147	20521	8.72491	0.998479	0.792829	0.792829
UP_KW_CELLULAR_COMPONENT	KW-1279~T cell receptor	3	6.25	0.0458268	TRAV4, TRBV3-1, TRGV9	46	136	17910	8.58855	0.643714	0.252048	0.252048
KEGG_PATHWAY	hsa04670:Leukocyte transendothelial migration	3	6.25	0.052787	ITGB1, NCF2, ACTG1	29	115	8662	7.7919	0.999033	1	1
INTERPRO	IPR001751:S100/CaBP7/8-like_CS	2	4.16667	0.0555278	S100A12, S100A8	48	25	20603	34.3383	0.999936	1	1
UP_KW_DOMAIN	KW-0732~Signal	16	33.3333	0.0603117	ITGB1, TRAV4, TNFRSF18, TRBV3-1, LY86, HBB, TRGV9, IFI30, LYZ, MPO, JCHAIN, SCPEP1, RXRA, IGLV1-40, CD14, CD68	35	4412	14600	1.51276	0.581425	0.844363	0.844363
INTERPRO	IPR013787:S100_Ca-bd_sub	2	4.16667	0.0619848	S100A12, S100A8	48	28	20603	30.6592	0.99998	1	1
GOTERM_BP_DIRECT	GO:0042744~hydrogen peroxide catabolic process	2	4.16667	0.0634541	HBB, MPO	46	28	19256	29.9006	1	1	0.997167
SMART	SM01394:S_100	2	4.16667	0.0635335	S100A12, S100A8	26	28	10690	29.3681	0.899485	1	1
GOTERM_BP_DIRECT	GO:0090303~positive regulation of wound healing	2	4.16667	0.0656459	ITGB1, ACTG1	46	29	19256	28.8696	1	1	0.997167
GOTERM_BP_DIRECT	GO:0097746~regulation of blood vessel diameter	2	4.16667	0.0656459	SCPEP1, HBB	46	29	19256	28.8696	1	1	0.997167
GOTERM_CC_DIRECT	GO:0009897~external side of plasma membrane	4	8.33333	0.0662032	ITGB1, TNFRSF18, TRGV9, CD14	48	407	20521	4.20168	0.99994	0.995134	0.995134
GOTERM_MF_DIRECT	GO:0004601~peroxidase activity	2	4.16667	0.0676431	HBB, MPO	45	30	18883	27.9748	0.999971	1	1
UP_SEQ_FEATURE	DOMAIN:EF-hand 1	3	6.25	0.0681371	S100A12, MYL6B, S100A8	48	187	20562	6.87233	1	1	1
GOTERM_CC_DIRECT	GO:0005615~extracellular space	9	18.75	0.0700799	IGLV1-40, HBB, CKB, CD14, LYZ, MPO, S100A8, ACTG1, JCHAIN	48	1931	20521	1.99259	0.999967	0.995134	0.995134
UP_SEQ_FEATURE	DOMAIN:EF-hand 2	3	6.25	0.0706891	S100A12, MYL6B, S100A8	48	191	20562	6.7284	1	1	1
GOTERM_BP_DIRECT	GO:0035633~maintenance of permeability of blood-brain barrier	2	4.16667	0.0743632	ITGB1, ACTG1	46	33	19256	25.3702	1	1	0.997167
BIOCARTA	h_carm1Pathway:Transcription Regulation by Methyltransferase of CARM1	2	4.16667	0.0786235	RXRA, PRKAR2B	12	12	1623	22.5417	0.994252	1	1
GOTERM_CC_DIRECT	GO:0043235~receptor complex	3	6.25	0.0841879	ITGB1, RXRA, KCTD12	48	211	20521	6.0785	0.999996	1	1
KEGG_PATHWAY	hsa04921:Oxytocin signaling pathway	3	6.25	0.0879009	RGS2, MYL6B, ACTG1	29	154	8662	5.81863	0.999992	1	1
UP_KW_CELLULAR_COMPONENT	KW-0964~Secreted	10	20.8333	0.0883821	SCPEP1, IGLV1-40, TNFRSF18, LY86, S100A12, CD14, IFI30, LYZ, S100A8, JCHAIN	46	2174	17910	1.79093	0.869418	0.388881	0.388881
GOTERM_MF_DIRECT	GO:0005509~calcium ion binding	5	10.4167	0.0948066	ITGB1, S100A12, MYL6B, MAN1A1, S100A8	45	746	18883	2.81248	1	1	1
UP_KW_MOLECULAR_FUNCTION	KW-0560~Oxidoreductase	5	10.4167	0.0961642	LDHA, EGLN3, BLVRB, IFI30, MPO	35	613	11872	2.76672	0.96786	1	1
INTERPRO	IPR013106:Ig_V-set	4	8.33333	0.0966566	IGLV1-40, TRAV4, TRBV3-1, TRGV9	48	481	20603	3.56947	1	1	1
GOTERM_BP_DIRECT	GO:0045214~sarcomere organization	2	4.16667	0.0979278	ITGB1, ACTG1	46	44	19256	19.0277	1	1	0.997167
UP_SEQ_FEATURE	DOMAIN:Nuclear receptor	2	4.16667	0.0979523	RXRA, RORC	48	45	20562	19.0389	1	1	1
INTERPRO	IPR002048:EF_hand_dom	3	6.25	0.0988985	S100A12, MYL6B, S100A8	48	233	20603	5.52656	1	1	1
UP_KW_BIOLOGICAL_PROCESS	KW-1064~Adaptive immunity	4	8.33333	0.0997406	IGLV1-40, TRAV4, TRBV3-1, TRGV9	26	514	11447	3.42622	0.968802	0.82286	0.82286
INTERPRO	IPR001628:Znf_hrmn_rcpt	2	4.16667	0.0998295	RXRA, RORC	48	46	20603	18.6621	1	1	1
